# Multimodal blood based profiling reveals insights into mechanisms of immunotherapy resistance

**DOI:** 10.1101/2025.04.20.25325955

**Authors:** Samuel J. Wright, Izabella Zamora, Milan Parikh, Deepika Yeramosu, Marijana Rucevic, Moshe Sade-Feldman, Thomas J. LaSalle, Emily M. Blaum, Baolin Liu, Lynn Bi, Sarah Kang, Steven M. Blum, Ngan Nguyen, Jamey Guess, Amrita Kar, Alexis Schneider, David Lieb, Elliot Woods, William Michaud, Aleigha R. Lawless, Tatyana Sharova, Sonia Cohen, Gyulnara Kasumova, Michelle S. Kim, Alexandra-Chloé Villani, Ryan J. Park, Russell W. Jenkins, Samuel J. Klempner, Ryan J. Sullivan, Keith T. Flaherty, Nir Hacohen, Arnav Mehta, Genevieve M. Boland

**Author notes:** Co-corresponding authors: **Nir Hacohen, PhD**, Massachusetts General Hospital Cancer Center 55 Fruit St, Boston, MA 02114, **Genevieve Boland, MD, PhD**, Massachusetts General Hospital Cancer Center 55 Fruit St, Boston, MA 02114, **Arnav Mehta, MD, PhD**, Massachusetts General Hospital Cancer Center 55 Fruit St, Boston, MA 02114.

## Abstract

Many cancer patients treated with immune checkpoint blockade (ICB) do not have durable treatment responses. Circulating biomarkers have the potential to identify patients with primary resistance or early progression on therapy to alter treatment course and avoid unnecessary toxicity. Unbiased multimodal proteomic profiling in blood has been underexplored due to the previously limited scalability of multiplexing technologies or cohorts lacking time-series sampling. To address this, we performed plasma proteomic profiling of >2,900 proteins and high-dimensional mass cytometry of peripheral blood lymphocytes across serial time points in 250 metastatic melanoma patients on ICB treatment. We further obtained 92 patient-matched tumor samples, which were processed for single-cell and/or bulk RNA sequencing. Proteins upregulated post-ICB were associated with inflammatory pathways involving the activation of effector immune functions. Expression of genes corresponding to these proteins was higher in immune cells involved in recruitment and tumor reactivity. Expression of genes corresponding to plasma proteins more abundant in non-responders was highest in suppressive myeloid subsets and malignant cells. We further posit the involvement of these non-responder genes in immunosuppressive and pro-tumor interactions, which we confirmed using publicly available spatial transcriptomic data. We also found that epithelial-specific proteins in the circulation of responders post-ICB correlate with patient toxicity and likely originate from healthy tissues. Together, these data represent one of the deepest peripheral biomarker studies using paired blood and tumor samples in melanoma patients treated with ICB, and begin to elucidate the complex interplay between tumors and the systemic immune response within the host.
