## Supplementary material for "Multimodal blood based profiling reveals insights into mechanisms of immunotherapy resistance": Table S4

	sig_proteins	interaction_yes	response_yes	timeline_yes	sig_interaction_eff	sig_response_eff	sig_timeline_eff
1	OID20330_FAP	1	0	0	0.314320958936736	-0.0497118818609878	-0.143589627078393
2	OID30660_CHAD	1	1	0	0.641508737523301	0.0926038351059059	-0.446992395754434
3	OID20101_IL6	0	1	0	-0.381401740289531	-0.439964288282644	0.168258683243672
4	OID20115_MSTN	0	1	0	0.202031211559667	0.260361483613863	-0.262873121036168
5	OID20134_CDH17	0	1	0	0.30997339948563	0.321683671647138	-0.0068334934039658
6	OID20148_DCTPP1	0	1	0	-0.0705055961598803	-0.269205095254	0.0552718210166196
7	OID20153_CXCL8	0	1	0	-0.354596689460442	-0.235715195604508	0.231336830049846
8	OID20161_TYRO3	0	1	0	-0.0309240285191829	-0.329203173105484	0.0244784386460614
9	OID20173_GPNMB	0	1	0	0.0186062999217711	-0.276071968759284	0.0149386697428336
10	OID20196_KITLG	0	1	0	0.23812967116214	0.185801418707849	-0.145430620459545
11	OID20246_IGFBP1	0	1	0	0.062767702273195	-0.596526192312662	0.220568766782891
12	OID20250_IL1RL1	0	1	0	-0.213330212700104	-0.348317156307124	0.264084517806492
13	OID20251_GDF15	0	1	0	-0.323567692894909	-0.550345766520265	-0.00772933345758185
14	OID20329_PRTN3	0	1	1	-0.149694326802659	-0.22156739743533	0.238031001998574
15	OID20355_LBP	0	1	0	-0.145633585149031	-0.321645215259877	0.146969285088558
16	OID20359_TNC	0	1	1	-0.214978451844982	-0.198003342318194	0.290937106038011
17	OID20431_IL10	0	1	1	-0.113714993674695	-0.441755630803605	0.792445407589262
18	OID20438_LRRN1	0	1	0	0.324647358057407	0.160773966945547	-0.22407976376821
19	OID20493_ITGB6	0	1	0	0.135954698828305	0.185674489358684	-0.0527671452580139
20	OID20497_ENAH	0	1	0	-0.168832851429045	-0.491285711569407	-0.0642837259439325
21	OID20527_DPP10	0	1	0	-0.0129139165541595	-0.343697017521583	0.0148765978121471
22	OID20528_ITGA6	0	1	0	0.0638352265658561	0.0719030561642684	-0.0214699161915703
23	OID20537_SIGLEC10	0	1	1	-0.0666504104508603	-0.243871566759281	0.324704594903914
24	OID20562_IL15	0	1	0	-0.103669451147263	-0.155225119791465	0.0629860362505203
25	OID20563_IL6	0	1	0	-0.477679184476162	-0.441523390580345	0.231210856932569
26	OID20564_FCAR	0	1	1	-0.0111872360724081	-0.297414305321272	0.253316934425156
27	OID20570_PTX3	0	1	0	-0.218385204107466	-0.162913970787497	0.154922512319079
28	OID20574_OSM	0	1	0	-0.515593238742622	-0.132095319245251	0.388925862250715
29	OID20576_IL4R	0	1	1	-0.0302000525764496	-0.291373241047553	0.17074569083335
30	OID20592_TNFSF11	0	1	1	0.35866574306507	0.213781321317045	0.000780065697575724
31	OID20600_TGFA	0	1	1	-0.132623429087179	-0.204285866963484	0.229257629419011
32	OID20631_CXCL8	0	1	0	-0.402761708715498	-0.23685038136206	0.225528061534774
33	OID20655_CCL13	0	1	0	0.187088808367402	0.287847542311319	0.017584249179148
34	OID20772_CCL24	0	1	0	0.0793780767842159	0.389181357790696	0.0228746921964534
35	OID20780_B4GALT1	0	1	0	0.0192956066172905	-0.242313327601275	0.111127240203272
36	OID20795_IFNL1	0	1	0	-0.0621960949204207	-0.221045750236766	0.11627234740985
37	OID20860_KRT5	0	1	0	-0.0309789195044911	0.301126485115321	0.180626732430242
38	OID20904_MAD1L1	0	1	0	-0.124751635462312	-0.415536094296751	0.146874718552493
39	OID20911_IL6	0	1	0	-0.43121690327854	-0.423797725067782	0.225847367008077
40	OID20925_PAEP	0	1	1	-0.491064437411043	-0.545008421694281	-0.116116532630363
41	OID20981_TNFRSF10B	0	1	0	-0.0977452603137837	-0.478587894257852	0.123316069960253
42	OID20997_CXCL8	0	1	0	-0.395645864929286	-0.248780560034654	0.231751153108274
43	OID20998_BCAN	0	1	1	-0.189079438994765	-0.435807500074146	-0.103243825396034
44	OID21014_STC1	0	1	0	-0.134869630643256	-0.321133731027868	0.116720797547968
45	OID21019_MMP8	0	1	0	-0.379294860983089	-0.289432644324641	0.315813933831944
46	OID21060_CPA2	0	1	1	0.189023169292293	0.370038758763727	0.165510103838655
47	OID21096_CA6	0	1	0	0.280956476042491	0.273197160404313	-0.271138544846194
48	OID21107_TNXB	0	1	0	0.154596346825265	0.0930582175696959	-0.0442144141835104
49	OID21121_MYOC	0	1	0	0.041223208726424	0.308414033609157	-0.00853154305694835
50	OID21144_VSIG4	0	1	1	-0.264803046788178	-0.318225622699256	0.402874403206488
51	OID21187_RRM2	0	1	0	-0.156757938568935	-0.401032888141963	0.0353851816816203
52	OID21227_NAMPT	0	1	0	-0.18687195592085	-0.124332913241787	0.0542894207860827
53	OID21266_HPGDS	0	1	0	0.169825466982781	0.121808883608125	-0.101338257636355
54	OID21274_IGF1R	0	1	0	-0.0297547877351734	-0.434426232167091	-0.00257981848371841
55	OID21276_IL6	0	1	0	-0.402994580593443	-0.446040621446237	0.16927601783108
56	OID21289_SEZ6L2	0	1	0	-0.0028894163660494	-0.337689194589623	-0.0375805895609971
57	OID21309_GRPEL1	0	1	0	-0.120413490482723	-0.496418132344183	-0.00313754569795198
58	OID21312_IGSF3	0	1	0	-0.398245986978776	-0.510220010445191	0.0349106406468767
59	OID21388_NPY	0	1	0	0.32696642493617	0.326894485133284	0.0203539087124973
60	OID21401_CA14	0	1	0	-0.0859865091356257	-0.466136604951109	-0.0258508193629749
61	OID21410_DPY30	0	1	0	0.0113548674684133	-0.645306017427111	0.0334106260939235
62	OID21416_ITGAV	0	1	0	0.114294344380436	0.0752863880211835	-0.0656589412230809
63	OID21430_CXCL8	0	1	0	-0.409567177234105	-0.243853896045553	0.238202761797084
64	OID21454_LEFTY2	0	1	0	0.292905419815467	0.317884076436406	-0.101566825754912
65	OID21483_CD1C	0	1	0	0.321383883329242	0.0929421222019971	-0.185434905871655
66	OID21487_PODXL2	0	1	0	-0.0386081237105011	-0.299975392841089	0.0163176546247052
67	OID21502_ADAMTS8	0	1	0	0.305189034768937	0.0802219708239414	-0.166365789798466
68	OID21531_MIA	0	1	1	-0.448929092228377	-0.379738573491282	-0.0463853350644381
69	OID30227_OXCT1	0	1	0	0.0554304606335705	-0.536908509261196	-0.0618509093703093
70	OID30261_SIGLEC8	0	1	1	-0.107905202802936	-0.305002898792261	0.302562464879141
71	OID30517_TYRP1	0	1	1	-0.395075770385755	-0.398011153026641	-0.0833955489232594
72	OID30570_ITGA2	0	1	0	0.239655433570459	0.108330213650261	-0.14530469806257
73	OID30585_ACHE	0	1	0	0.0872327138393665	0.196175332569026	-0.0415540339161281
74	OID30592_HMCN2	0	1	0	0.328997716780027	0.290732878498051	-0.15442235216239
75	OID30652_KLK7	0	1	1	0.352389075050282	0.0900766513732944	-0.383328639449118
76	OID30687_TCN1	0	1	0	-0.00146886234888231	-0.362134339246211	-0.0548251426469948
77	OID30694_MRC1	0	1	1	-0.255154264400891	-0.139345545964366	0.349135600405785
78	OID30714_GSN	0	1	0	0.237905597786152	0.0706145692347471	-0.172557615673009
79	OID30751_LRG1	0	1	0	-0.032560718052172	-0.252915827481846	0.0559418222780543
80	OID30786_SERPINA3	0	1	0	-0.0649829048317358	-0.114889984535492	0.058815775481782
81	OID30984_RBFOX3	0	1	0	-0.242672672616354	-0.533586656746618	0.0344959083054525
82	OID30991_LEO1	0	1	0	-0.143091241584907	-0.398685463643618	-0.0796744220926422
83	OID31067_VGF	0	1	0	-0.11302075097296	-0.35377368360576	-0.0673915376814779
84	OID31109_LMNB2	0	1	0	-0.140020622062452	-0.294659881210969	0.13758739068805
85	OID31127_FNDC1	0	1	0	0.364340929579988	0.165802057791859	-0.120027263443787
86	OID31490_NCR3LG1	0	1	0	-0.095791645246243	-0.556718150298318	0.107785366962326
87	OID20074_TNF	0	0	1	-0.153169487066791	-0.0248550807888625	0.447959138244168
88	OID20095_GPR37	0	0	1	-0.224316791202228	-0.144094363753246	0.308907847753101
89	OID20096_GZMH	0	0	1	0.00839547754167119	0.231728334589769	0.607405413741266
90	OID20113_CTSH	0	0	1	-0.0943627695816462	-0.0262999581396085	0.190044487368399
91	OID20126_CLC	0	0	1	0.266108734654275	0.147953248309535	0.195359973777657
92	OID20158_IL19	0	0	1	-0.057022510352199	-0.205059139066893	0.213608444418528
93	OID20165_CLEC5A	0	0	1	0.00408688174476743	-0.161100156812252	0.154442730472906
94	OID20169_SDC1	0	0	1	-0.088022837596752	-0.141760827585578	0.423528030523482
95	OID20180_TINAGL1	0	0	1	-0.0495258868807207	0.0113908970215537	0.134075903552046
96	OID20190_SIGLEC7	0	0	1	0.0627596241199717	-0.0475558023118707	0.0943221569149496
97	OID20197_PILRB	0	0	1	0.0063559691298439	-0.176668998002908	0.26105668574629
98	OID20203_RNASE3	0	0	1	0.255862918621659	-0.0454234111881474	0.410350295314948
99	OID20209_LILRA5	0	0	1	0.0326881235041188	-0.165243696902178	0.126744935713057
100	OID20210_MARCO	0	0	1	0.0570507653286469	0.0212256845402449	0.18169088146465
101	OID20221_SPON2	0	0	1	-0.0613976379907506	-0.238144479193054	0.162630151833845
102	OID20222_NECTIN2	0	0	1	-0.0503658829250447	-0.145711037508619	0.170025023853392
103	OID20228_CTSL	0	0	1	-0.0825723287673535	-0.196632843225777	0.219421630344678
104	OID20231_THBD	0	0	1	0.0378113975824723	-0.0230502036919341	0.11754305685827
105	OID20234_TYMP	0	0	1	-0.0273390959632108	-0.188384817280574	0.273368561270025
106	OID20240_LDLR	0	0	1	0.145493963624559	-0.0654038940664604	0.0826955368989782
107	OID20252_PLA2G1B	0	0	1	0.10274394735652	0.101083127909727	0.133637440820716
108	OID20258_REG3A	0	0	1	-0.0554760258003312	-0.0705280814816432	0.440783554469487
109	OID20260_ADGRE5	0	0	1	0.0328135927648537	0.00763771621253474	0.165848755742812
110	OID20263_MB	0	0	1	0.0975927388655975	0.0723572827471326	0.144608532514232
111	OID20266_REG1B	0	0	1	-0.172318183905023	0.0168400043493581	0.410122015481482
112	OID20267_IL2RA	0	0	1	-0.0622162588473165	-0.112317238433249	0.534522318380617
113	OID20276_CTSB	0	0	1	-0.105297187270672	-0.118440578360454	0.214724473426086
114	OID20277_ICAM3	0	0	1	0.131432854368467	-0.0156344302158165	0.109082737837627
115	OID20280_CPA1	0	0	1	0.0166857292455932	0.22181153714526	0.233465014152948
116	OID20281_SERPINA11	0	0	1	0.0340795069698767	-0.117548931665692	0.10713998727019
117	OID20282_CXCL16	0	0	1	0.0657063193936622	-0.166011528888958	-0.170841362686294
118	OID20283_SEMA7A	0	0	1	0.0194299516410316	-0.159001612546733	0.123979740292751
119	OID20289_CPB1	0	0	1	0.104100483233238	0.133936863771401	0.166245043452021
120	OID20290_SELE	0	0	1	0.128023749532805	-0.0426850650116819	0.119247452982077
121	OID20298_CELA3A	0	0	1	-0.107843093925691	0.196922097807295	0.301777374970663
122	OID20301_LILRB2	0	0	1	0.0467260788262379	-0.0778690708847161	0.205568382514199
123	OID20312_CHIT1	0	0	1	0.217071448607869	0.153808642897723	0.250256273449451
124	OID20315_ITGB2	0	0	1	0.0655857964862729	-0.0153140697539767	0.271187632826817
125	OID20316_FAS	0	0	1	0.0360224664061799	-0.00133073383079768	0.0892063497109505
126	OID20321_RNASET2	0	0	1	-0.034539343666498	-0.0547014970226464	0.10492638841808
127	OID20323_LILRB1	0	0	1	0.102205604514951	-0.158783334571896	0.110224658847987
128	OID20325_IGFBP2	0	0	1	-0.117860393883593	-0.0176666929473539	0.229872443170243
129	OID20327_RETN	0	0	1	-0.038919859208009	-0.190467406467326	0.146635366154671
130	OID20328_CCL15	0	0	1	-0.0553289243426149	-0.0859881773979613	0.1553481299095
131	OID20333_AMY2A	0	0	1	0.134532713207759	0.150161679519244	0.112945651860943
132	OID20340_AMY2B	0	0	1	0.123381541843777	0.169488182821405	0.130405726872204
133	OID20341_TCN2	0	0	1	0.0385292919098891	-0.0943384367025591	0.148630456759912
134	OID20348_IL18BP	0	0	1	-0.0206118469922185	-0.13096257989524	0.254159983683429
135	OID20360_CD163	0	0	1	0.0364306349671268	-0.145238910157129	0.257653676548853
136	OID20363_AXL	0	0	1	-0.0252822858843555	-0.0910715966109275	0.178343170130408
137	OID20364_PRSS2	0	0	1	0.0350964198435232	0.128058816404987	0.226975528339298
138	OID20365_CTSZ	0	0	1	0.0304220102413892	-0.0766810679196261	0.0926170391761003
139	OID20369_TFRC	0	0	1	0.0605365154658265	-0.178705791628836	0.0722960238357823
140	OID20385_IL6R	0	0	1	0.0791006234329813	-0.0491323916690724	0.0615725842446092
141	OID20387_FCGR3B	0	0	1	0.17062058696685	-0.147039595792575	0.0776005579830276
142	OID20391_FCGR2A	0	0	1	0.12288458710521	-0.1684831716016	0.0917632413339233
143	OID20392_LCN2	0	0	1	0.113710873885891	-0.148083573711826	0.0979511733662603
144	OID20394_ADA2	0	0	1	0.0463625142383338	-0.15934306876026	0.244746028975835
145	OID20395_CCL18	0	0	1	0.129355926665633	-0.256769443679878	0.248846659123028
146	OID20396_VCAM1	0	0	1	0.00273992934791822	-0.0791184917483624	0.182915634821966
147	OID20400_CST3	0	0	1	0.0707351699508846	-0.105003053848416	0.122352649677554
148	OID20411_ICAM1	0	0	1	0.0462635613442675	-0.170488111653121	0.14760498465853
149	OID20415_REG1A	0	0	1	-0.0718188020219384	0.00553490969240244	0.316569942803945
150	OID20420_IL10RA	0	0	1	0.0886237109098917	0.0255158733081728	0.0663402206882848
151	OID20429_LILRB4	0	0	1	-0.0404464587364717	-0.0648648717574275	0.335844085878602
152	OID20443_FCRL3	0	0	1	-0.00329885348842289	0.0305894844787116	0.130542285368109
153	OID20462_SIT1	0	0	1	-0.0122857462142049	0.0571239709189035	0.161706686152542
154	OID20469_IL17A	0	0	1	-0.164850075069744	0.00506819655581424	0.443756479654378
155	OID20473_TNF	0	0	1	-0.132001390269677	-0.102105881844503	0.481520802962602
156	OID20477_IL17C	0	0	1	-0.241465792588016	-0.198454837833551	0.364635805688821
157	OID20486_IL12RB1	0	0	1	-0.12113951017083	-0.0462699115830597	0.392211448242242
158	OID20491_CSF3	0	0	1	-0.0854420188908969	-0.148349856963311	0.20058433756273
159	OID20495_IFNG	0	0	1	-0.34139368458303	0.198631896136521	0.698856716480348
160	OID20496_SLAMF1	0	0	1	0.325497211360631	-0.206227699890539	0.114104667362006
161	OID20498_IL15RA	0	0	1	0.048440765268466	-0.0858454120959109	0.161501941554284
162	OID20504_ITM2A	0	0	1	0.0761884682279193	-0.0874812303889006	0.127087763828334
163	OID20509_SPINK4	0	0	1	0.00368819727270574	0.126886274860452	0.207390395148783
164	OID20514_SH2D1A	0	0	1	0.103587923472785	0.0992064800149487	0.468008276834642
165	OID20520_HLA_DRA	0	0	1	-0.0362162220790213	-0.0884051543529814	0.271791168089585
166	OID20523_CCL7	0	0	1	-0.0443377584183127	-0.161208046923108	0.20790905930267
167	OID20529_FCRL6	0	0	1	0.147713567279844	-0.0165224712380741	0.269828316021757
168	OID20532_HLA_E	0	0	1	-0.0456117522892188	-0.0889640109264179	0.206499632855267
169	OID20539_SLC39A5	0	0	1	-0.0304966030944803	0.0560515037180785	0.165503766995411
170	OID20540_BTN3A2	0	0	1	-0.0595899059161789	-0.160986248001553	0.271561683941242
171	OID20541_MLN	0	0	1	-0.131344044017301	0.413107732562829	0.296108971241179
172	OID20548_CEACAM21	0	0	1	-0.0851017900147206	-0.0276525989949771	0.243588581004332
173	OID20565_CD83	0	0	1	0.152756811356254	-0.0939949317806064	0.182463459447034
174	OID20566_NCR1	0	0	1	-0.00283047622856112	-0.109040974572416	0.137049494287388
175	OID20569_CCL28	0	0	1	-0.0153395304027278	-0.00262497014992211	0.138094812228683
176	OID20571_PTH1R	0	0	1	0.0907417781589052	0.00625962773008683	0.047527240058196
177	OID20584_CD4	0	0	1	0.0794285741216097	-0.05680713825675	0.105567545849049
178	OID20585_IL17RB	0	0	1	-0.0741171525279884	-0.105620889562742	0.218671409487321
179	OID20586_LTA	0	0	1	0.128180128166972	0.0142987918641311	0.143214505522336
180	OID20596_KRT19	0	0	1	-0.0596015639963037	-0.0876681844604431	0.228771103059947
181	OID20598_PTPRM	0	0	1	0.134840936798285	-0.0636346278530469	0.0372610208319338
182	OID20599_CD70	0	0	1	0.0662196730635052	0.0351861253621288	0.180456782347415
183	OID20601_IL5RA	0	0	1	8.56081876784959e-05	-0.00992054477797442	0.186263194630741
184	OID20602_SLAMF7	0	0	1	0.0966826646928302	-0.0789733246439135	0.178942231552801
185	OID20604_GZMB	0	0	1	0.0221931491024961	0.0697649331037183	0.406498979414288
186	OID20605_IL32	0	0	1	0.141950091353347	0.0314160944261242	0.407767047398666
187	OID20609_CLEC4D	0	0	1	-0.0947789776765498	-0.155154491102768	0.209898271243354
188	OID20610_CCL3	0	0	1	-0.139624759581863	-0.184462649015587	0.469780347563277
189	OID20611_TNFSF10	0	0	1	0.0682606083532267	0.116456166731814	0.0927688231177916
190	OID20622_CXCL17	0	0	1	0.214858897367361	-0.106515483142581	0.0572938567480619
191	OID20628_CD244	0	0	1	0.10951166017995	-0.0123830540151027	0.0696608859673619
192	OID20629_KLRB1	0	0	1	0.0737160113153855	0.0131600182139303	0.182612805816009
193	OID20632_KLRD1	0	0	1	-0.071476151372119	-0.0380185237518175	0.327776246658551
194	OID20635_CD79B	0	0	1	0.0380488294457446	-0.117945775877998	0.177417153087685
195	OID20636_CLEC7A	0	0	1	0.0220950946960939	-0.112375409322478	0.252635219133974
196	OID20638_LAMP3	0	0	1	0.0817779646469931	0.113683627336864	0.301002122508046
197	OID20639_FCRL2	0	0	1	0.0774334418025525	0.106268291864049	0.0743626843863412
198	OID20646_TNFRSF11A	0	0	1	-0.024010705303678	-0.187568772389439	0.186650715408564
199	OID20647_CD160	0	0	1	0.143382604340216	0.0235810145911131	0.165741410248994
200	OID20649_CD6	0	0	1	0.1442570754357	0.0154398418927969	0.416963700935032
201	OID20653_TNFRSF4	0	0	1	0.0949844105016218	-0.129737862935758	0.348026020553841
202	OID20654_C1QA	0	0	1	-0.119063373651794	-0.038888383449864	0.171075834605274
203	OID20658_AGRP	0	0	1	0.0997415190266002	0.092261884651754	0.174989865562125
204	OID20663_GZMA	0	0	1	0.0906000317884204	0.0787163092556571	0.424534619596614
205	OID20665_FASLG	0	0	1	0.106373306211312	0.0102905569974655	0.124606328090395
206	OID20666_IL12B	0	0	1	0.203358240090547	-0.0892667938842586	0.25063923277341
207	OID20669_KYNU	0	0	1	-0.0352419506127807	0.0534492281046725	0.206070467984923
208	OID20670_LY9	0	0	1	0.0890010272362563	-0.052785227177358	0.222615434838951
209	OID20674_CCL25	0	0	1	-0.0217402474767644	0.200006763086508	0.144193468488043
210	OID20675_CXCL9	0	0	1	-0.215095794186637	-0.0472210043477524	1.28784572595874
211	OID20677_EPHA1	0	0	1	0.114767949191944	-0.0161606032911531	0.0809860551748785
212	OID20687_MMP10	0	0	1	0.0024432678704263	0.0298081494920375	0.207622763748822
213	OID20688_SCGB1A1	0	0	1	0.103675297976567	-0.0316297694815534	0.0791690550429714
214	OID20690_SIGLEC1	0	0	1	-0.0438573195213491	-0.179176566649698	0.265704506075521
215	OID20692_CD48	0	0	1	0.1091453719035	-0.0400111108052787	0.161838676027437
216	OID20694_IL18	0	0	1	-0.112980299054083	-0.048646755005784	0.412202832924427
217	OID20695_CCL4	0	0	1	-0.0706064324938392	0.064978261075416	0.213797179235001
218	OID20697_CXCL10	0	0	1	-0.238409352541984	-0.0641310864653064	0.883006900898986
219	OID20700_IL1RN	0	0	1	-0.178095361931662	-0.241016563365889	0.333402968408225
220	OID20704_CST7	0	0	1	-0.248415930045491	-0.120133299462216	0.371360398336393
221	OID20706_NELL2	0	0	1	0.09737017221629	-0.0893226830443894	0.060897065654445
222	OID20713_BTN2A1	0	0	1	0.0938966014336853	-0.0792588163173642	0.054958363629545
223	OID20721_CKMT1A_CKMT1B	0	0	1	0.0274967142416366	0.197699697279911	0.162416849585117
224	OID20724_CD40	0	0	1	0.0886185414611741	-0.00625989502054895	0.120219477458076
225	OID20732_MZB1	0	0	1	0.00803296559447234	-0.0575545769305646	0.22476747676066
226	OID20733_TNFSF13	0	0	1	-0.0698955471831466	-0.105982776290328	0.16757632959307
227	OID20737_LAIR1	0	0	1	-0.0619899799752448	-0.167559021977443	0.302939524402115
228	OID20739_SIRPB1	0	0	1	-0.00651675134614644	-0.164707555923754	0.309299446039816
229	OID20745_CCL17	0	0	1	0.23429186883358	0.181204957758627	0.15962230463659
230	OID20752_CTRC	0	0	1	0.0858217993268618	0.282582254366956	0.142367991032747
231	OID20755_ADGRE2	0	0	1	0.0777173261389732	-0.00884109318327933	0.118639745142786
232	OID20763_PRSS8	0	0	1	0.0855178780075995	0.03236591253363	0.0877717971330151
233	OID20764_PLAUR	0	0	1	-0.0552242219039167	-0.150631908919834	0.174943762224067
234	OID20776_OSCAR	0	0	1	0.0684743614363923	-0.0625237260057047	0.17594284163196
235	OID20781_LGALS9	0	0	1	-0.0393993548466776	-0.0876317989340383	0.243644426088899
236	OID20783_TNFRSF14	0	0	1	-0.0388021503168947	-0.187046537371661	0.180051962462446
237	OID20787_TFF2	0	0	1	0.0769563861597499	-0.0519588909308989	0.139272276878656
238	OID20816_TDGF1	0	0	1	-0.150878526089201	0.290757082793403	0.257196477070252
239	OID20828_FGR	0	0	1	-0.1669016555033	-0.105378288405674	0.236266957077226
240	OID20834_NOS3	0	0	1	-0.0934243990609339	-0.0215643579581946	0.198594391459886
241	OID20848_TNF	0	0	1	-0.215148453496595	-0.112653582569915	0.50089645708628
242	OID20851_VSTM1	0	0	1	0.0279936136996506	-0.105655701055174	0.123835180197194
243	OID20852_SLC39A14	0	0	1	-0.137829531180369	-0.108768343538503	0.210580165173352
244	OID20854_CASP1	0	0	1	-0.115446551118021	0.0282241838093736	0.296931365672913
245	OID20863_NOS1	0	0	1	0.123529618944513	-0.145438122236799	0.129617092947891
246	OID20884_FMNL1	0	0	1	-0.0743501144108376	0.0854735933197372	0.280512431410686
247	OID20886_ANXA10	0	0	1	0.0100224025192873	-0.180693377955286	0.234777918659063
248	OID20914_CRTAM	0	0	1	0.00963027755623271	-0.134040905938223	0.452251295437564
249	OID20915_CSF2RA	0	0	1	0.0550136534079853	-0.14426561483821	0.0823323585917686
250	OID20928_CLEC10A	0	0	1	0.0685352218411478	0.0189998791521105	0.13087807220835
251	OID20931_NAAA	0	0	1	0.171837092427632	0.0853142216988655	0.111873602598665
252	OID20935_EFNA4	0	0	1	0.0441161150531055	-0.109443501469401	0.131909618942387
253	OID20940_CDCP1	0	0	1	-0.113940310902014	-0.164591900598212	0.353620386644761
254	OID20943_SCARB2	0	0	1	-0.0449563185323849	-0.138036087839251	0.23271384752
255	OID20945_LY96	0	0	1	-0.00519591962235996	-0.0524255471444456	0.0990878829990535
256	OID20964_TNFRSF6B	0	0	1	-0.0773223122485997	-0.171506679883988	0.367707638589055
257	OID20965_LAIR2	0	0	1	0.00776197025792529	-0.554109098380651	0.421966936528459
258	OID20966_CD274	0	0	1	-0.102210999671655	0.0287516041794476	0.357344612316452
259	OID20967_TNFRSF10A	0	0	1	-0.0684986327884268	-0.0963110232288565	0.155416547923893
260	OID20970_LAYN	0	0	1	0.0327886323460173	-0.112964661503283	0.146425214184414
261	OID20975_HNMT	0	0	1	0.00983864175945438	-0.222797042894392	0.205577003175139
262	OID20982_EPHB6	0	0	1	0.0370360216100392	-0.121302586028876	0.109256208551303
263	OID20985_TNFRSF9	0	0	1	-0.0356120799626143	-0.127498385743486	0.425914305633485
264	OID20999_ACVRL1	0	0	1	-0.00610939739243891	-0.0279528095666308	0.107707729344541
265	OID21002_PLA2G10	0	0	1	-0.0207779037241976	0.188401316458606	0.207830432341801
266	OID21010_CD300C	0	0	1	0.0082493650487557	-0.179339545961193	0.18078123847487
267	OID21012_TXNDC5	0	0	1	0.0623362621744052	-0.102337957026991	0.136050680661672
268	OID21018_CD8A	0	0	1	0.111644760281094	-0.0872167785781707	0.201239590401762
269	OID21020_SEMA4D	0	0	1	0.0285739453408246	-0.0154922766623738	0.179734307621943
270	OID21024_CXCL13	0	0	1	-0.248316766063136	-0.0409883677078297	0.660005857269519
271	OID21028_SMPD1	0	0	1	0.0814879565499232	-0.0722742479197592	0.0974423796736983
272	OID21030_CCL19	0	0	1	0.10677690139698	-0.0294086626587685	0.341530562068242
273	OID21039_ADAM8	0	0	1	0.0415944549830345	-0.0871570861592211	0.168483372750409
274	OID21040_CD74	0	0	1	-0.0484520679072412	-0.0882625677734224	0.332615429345776
275	OID21042_CXCL11	0	0	1	-0.186729798638416	-0.0227189876712556	0.760639208496125
276	OID21049_TNFRSF8	0	0	1	-0.0203068199729174	-0.151009362100389	0.635222771323628
277	OID21056_CTSS	0	0	1	0.014448146199011	-0.0231786739416545	0.118582691305637
278	OID21062_FOLR2	0	0	1	0.16791449266308	-0.110283726749283	0.0584921813445473
279	OID21063_MSR1	0	0	1	0.111811320417399	0.00195263284884944	0.117925449787151
280	OID21079_DSC2	0	0	1	0.0682871786133515	-0.217231967295174	0.166390798491287
281	OID21082_SIGLEC5	0	0	1	-0.153277036927233	-0.286924087611948	0.392447158064497
282	OID21094_PIK3IP1	0	0	1	0.035061505650874	-0.098833855734069	0.119437440673019
283	OID21097_SPINK1	0	0	1	0.0223902693800692	-0.263196934114233	0.160761991489518
284	OID21102_PIGR	0	0	1	0.0613028517224852	-0.0388726300120231	0.144569034216437
285	OID21111_FCRL5	0	0	1	0.142075706671341	0.00159330720394475	0.0661575540517488
286	OID21118_TMSB10	0	0	1	0.0317106340292086	-0.198718019833264	0.279602967993271
287	OID21129_PILRA	0	0	1	0.0337539756859246	-0.189304746341154	0.196557620208499
288	OID21132_GNLY	0	0	1	0.00748970744956027	0.13355666718905	0.217154221165206
289	OID21134_MFGE8	0	0	1	-0.105145053389459	0.0979502158572496	0.210050329768771
290	OID21137_HAVCR2	0	0	1	-0.0516576242556659	-0.192788819985508	0.244092704938015
291	OID21139_ITGA5	0	0	1	0.0261954413703628	0.00284759959241121	0.138578672053769
292	OID21142_RELT	0	0	1	-0.0178121638105332	-0.129112328901541	0.156112007221109
293	OID21145_TNFRSF1B	0	0	1	-0.0714352575805944	-0.189635922335079	0.341255630011031
294	OID21150_CTRB1	0	0	1	0.0754601024869337	0.17927939917415	0.168658281274824
295	OID21152_LILRA2	0	0	1	0.0851142385870532	-0.161054088194056	0.109252638578474
296	OID21154_TFF1	0	0	1	0.0184623301677473	-0.0815820807463155	0.208265864196977
297	OID21155_TNFRSF1A	0	0	1	-0.115782367592139	-0.191648100827625	0.179551854166143
298	OID21156_CLPS	0	0	1	0.0350060685403836	0.165819924431524	0.19378550619208
299	OID21196_KIR2DL3	0	0	1	0.0103953042481	0.0724485140558793	0.177018314471139
300	OID21214_SLAMF8	0	0	1	-0.064681349290933	-0.268734526676225	0.448497320814561
301	OID21218_SFTPA2	0	0	1	0.00110710696766082	0.0633846399742733	0.105087726065852
302	OID21228_CLEC6A	0	0	1	-0.0381222477550382	-0.15408891121352	0.429759361462534
303	OID21237_TNF	0	0	1	-0.124478313872976	-0.112301724441839	0.440300768460386
304	OID21251_LYPD8	0	0	1	0.0972684175078468	0.00710319507970352	0.0759279510454768
305	OID21254_SLAMF6	0	0	1	-0.017106922921474	-0.0272264217717852	0.232137407045606
306	OID21262_SORCS2	0	0	1	0.0891154017998404	-0.0780528881221345	0.0594164371508239
307	OID21265_CD28	0	0	1	0.130051717449981	0.00124572515557657	0.296225197690343
308	OID21273_PDCD1LG2	0	0	1	-0.0130613752483321	-0.028762265358487	0.152830594697833
309	OID21305_DPEP2	0	0	1	0.0644984536036552	0.00851817926219824	0.0442246308030167
310	OID21315_LAG3	0	0	1	-0.0306445329833095	-0.00526773055621634	0.468185457359398
311	OID21316_CD38	0	0	1	0.0520439008666787	-0.0229719124961653	0.199325867129503
312	OID21327_IL12A_IL12B	0	0	1	0.332572302447459	-0.132087574494121	0.305407890796579
313	OID21333_LRRC25	0	0	1	0.133646414000485	-0.0358858778929616	0.111060171220688
314	OID21342_EPHA2	0	0	1	0.0527479630812645	-0.21202087902471	0.0996155498303758
315	OID21351_ICOSLG	0	0	1	0.154509908541996	-0.0538174714067507	0.0270103772512878
316	OID21357_AREG	0	0	1	-0.185630243674317	-0.0100494110480655	0.265133469261554
317	OID21359_APBB1IP	0	0	1	-0.0724710120327747	-0.059969299932119	0.241688402372095
318	OID21360_OGFR	0	0	1	-0.0349079501867954	-0.0102742382353647	0.175204659027688
319	OID21369_RBP5	0	0	1	0.0537724965428107	-0.142891240094601	0.160685675845441
320	OID21373_DEFB4A_DEFB4B	0	0	1	-0.0948657836547239	0.364638532579551	0.572447639199403
321	OID21379_GCNT1	0	0	1	-0.134557934633746	-0.0661357167587786	0.349551389200188
322	OID21380_MSLN	0	0	1	0.020452172211672	0.0267698161759354	0.197805434713758
323	OID21381_VMO1	0	0	1	-0.117771798684095	-0.0416546840604376	0.219107707675948
324	OID21389_EBI3_IL27	0	0	1	-0.0943776559105142	-0.14502982895153	0.296017961496473
325	OID21390_SIGLEC9	0	0	1	0.0438765229508285	-0.125356920103803	0.0762406689393594
326	OID21393_ITGB7	0	0	1	0.0558554650298268	0.0714511855406222	0.323032946981269
327	OID21396_PDCD1	0	0	1	-0.00509889549702695	-0.0738400000000013	1.98511272727273
328	OID21398_XCL1	0	0	1	0.0295890578328195	0.112804344802084	0.176968245929855
329	OID21408_HSPB6	0	0	1	0.0274188839462882	0.039341067338512	0.147908080718177
330	OID21417_CA9	0	0	1	-0.0475988856190636	0.0117512438117886	0.210443715631086
331	OID21418_CD300E	0	0	1	-0.033501232286919	-0.19672524895046	0.311394779864425
332	OID21429_LRIG1	0	0	1	-0.0153508819236188	-0.13761470542937	0.131059801878336
333	OID21431_CAPG	0	0	1	-0.0170788374596608	-0.140487411316489	0.147399199867859
334	OID21439_MMP12	0	0	1	0.227127515996238	-0.10046875916448	0.117123817998589
335	OID21444_CCN4	0	0	1	0.00559234075685993	-0.185302172874102	0.125743896119392
336	OID21449_CD5	0	0	1	0.0314761411119561	0.0860093879671277	0.307864942861138
337	OID21466_CCL8	0	0	1	-0.0520135787288574	-0.0632110458364404	0.219169613204568
338	OID21469_CD300LF	0	0	1	-0.0113427589428355	-0.124861428662811	0.302628070916932
339	OID21485_FOLR3	0	0	1	0.156567833679395	-0.176395358410897	0.0787743075221712
340	OID21490_NECTIN4	0	0	1	0.0512629273731843	-0.0201545780955935	0.117540442519108
341	OID21505_WFDC2	0	0	1	-0.0543031187076228	-0.0611133330834491	0.261782694708596
342	OID21525_DLL1	0	0	1	0.0135449293145526	-0.156443524425888	0.134018709774985
343	OID21527_CD27	0	0	1	0.0325205236069108	-0.136117484832493	0.31957461221394
344	OID30059_GCLM	0	0	1	0.0892307633732773	0.0743202930830983	-0.160553032237754
345	OID30087_NOS2	0	0	1	-0.176686435557579	0.175499544018901	0.565808740140526
346	OID30099_MEGF11	0	0	1	-0.030017511026104	-0.0074988246535522	0.106789566653752
347	OID30176_CSRP3	0	0	1	0.0437375937145177	0.0281689938932012	0.321478803998789
348	OID30199_MYBPC2	0	0	1	-0.0210740871005835	-0.000285040843085339	0.224082690290471
349	OID30230_IDO1	0	0	1	-0.143343174796584	-0.0256172318397848	0.73310620737647
350	OID30235_RNF149	0	0	1	-0.0555042883733125	-0.0986248540907044	0.160884256382437
351	OID30265_ZP3	0	0	1	-0.0247758171311816	-0.174017915262685	0.232542715548991
352	OID30291_CD80	0	0	1	0.0378084705105157	-0.169455626447002	0.237871335238264
353	OID30296_MYBPC1	0	0	1	0.0623351039967153	0.0165636458302936	0.222275275787888
354	OID30321_UBE2L6	0	0	1	-0.110992708020564	0.0595459772447453	0.337950927213231
355	OID30332_FCAMR	0	0	1	0.00447424172032488	-0.0306694384629633	0.236530109960465
356	OID30346_LILRA6	0	0	1	-0.0791006793773703	-0.277538482368512	0.223461816293992
357	OID30367_LCP1	0	0	1	0.00483854127113009	0.061926430691331	0.168735746971959
358	OID30380_PTPRC	0	0	1	0.113403238828108	-0.0790433918673201	0.140765073395019
359	OID30381_PRG2	0	0	1	-0.0227112413377523	-0.0352420878749431	0.245267279049531
360	OID30383_PRG3	0	0	1	0.207552097445285	0.0955729598791202	0.116495995395952
361	OID30384_TNFSF8	0	0	1	0.104390182898394	-0.133969042192865	0.0918641268711109
362	OID30419_PSAP	0	0	1	0.0181803581000756	-0.188145503911276	0.153803642191621
363	OID30455_MKI67	0	0	1	-0.216385361879948	0.062974306569274	0.411458498691733
364	OID30475_IL31RA	0	0	1	0.0664596052779936	0.0384310297708184	0.128424345471815
365	OID30504_POF1B	0	0	1	-0.0362561712522033	0.0346793372667347	0.195619760922412
366	OID30537_ITGAL	0	0	1	1.06220729238982	-0.430104124706839	0.300048479556364
367	OID30543_CD7	0	0	1	-0.0462751335110649	-0.0738098003587479	0.353911937102618
368	OID30552_CLEC12A	0	0	1	0.0304797537410456	-0.0677098320778912	0.14677820477598
369	OID30553_CSF2RB	0	0	1	0.0360931986664517	-0.00559546249108873	0.150824229359124
370	OID30563_IDO1	0	0	1	-0.0992844705127054	0.0134764447549471	0.680624080571404
371	OID30576_CD300A	0	0	1	-0.0086117961325741	-0.164941306512126	0.140232060127937
372	OID30614_NHLRC3	0	0	1	-0.0522842583283608	-0.0952265684309525	0.185107778665827
373	OID30641_CD72	0	0	1	0.0929364088540573	-0.126408974097992	0.247742858498087
374	OID30665_OLFM4	0	0	1	-0.1697632876276	-0.0375605859058413	0.298272417542965
375	OID30681_CSF1R	0	0	1	0.131920798267115	-0.122251923587903	0.158196731815488
376	OID30693_PNLIP	0	0	1	0.0266656933280295	0.234737011800731	0.21103819334347
377	OID30697_CR1	0	0	1	0.0636919629521591	-0.17624671960001	0.101742708328647
378	OID30725_B2M	0	0	1	0.0310214302793169	-0.118661507493052	0.184018881641445
379	OID30775_CD5L	0	0	1	0.0730813303570629	0.0856781889246228	0.129786470228038
380	OID30896_BATF	0	0	1	-0.0245459322696642	0.0848458604555885	0.252352144479231
381	OID30935_DUSP29	0	0	1	0.0711315032943306	0.0565722351614401	0.168889956911634
382	OID31048_HLA_A	0	0	1	-0.0601674667584488	-0.0382055972668267	0.129174937067185
383	OID31050_IDO1	0	0	1	-0.104648113809436	-0.0522587569052057	0.670543414726088
384	OID31069_OCLN	0	0	1	-0.106795076511718	-0.0667412301128961	0.230492283642243
385	OID31082_KLRK1	0	0	1	0.0509207174076197	-0.0814628851248893	0.198923681049399
386	OID31092_CLSTN3	0	0	1	0.0289049639529412	-0.103280131842875	0.11184488576156
387	OID31122_PNLIPRP1	0	0	1	-0.0267196662860961	0.146263545772766	0.308579221794415
388	OID31128_GBP1	0	0	1	-0.513306579473633	0.101522846947441	1.07249458902028
389	OID31157_CTRL	0	0	1	-0.0114163732525315	0.118761247798447	0.32476041754984
390	OID31253_GABARAPL1	0	0	1	0.0435674025787106	-0.010935032011879	-0.163480350717525
391	OID31320_TIGIT	0	0	1	-0.0239050183522441	-0.0558773596430145	0.325983564810276
392	OID31359_TG	0	0	1	0.402862107481145	0.110227442383806	0.555312840537559
393	OID31384_CAPN3	0	0	1	-0.0205381368316739	0.0521323201501528	0.11656464946839
394	OID31461_PTPRK	0	0	1	0.105549092015352	-0.130898985137918	0.0804009361652575
395	OID31474_IDO1	0	0	1	-0.144682628163178	-0.0453476129866708	0.718721176687861
396	OID31483_ADGRE1	0	0	1	0.0630182019707347	-0.0602865246880107	0.331556699942544
397	OID31505_IFI30	0	0	1	-0.176045480438467	-0.137357195359352	0.450631399392307
