## Supplementary material for "Multimodal blood based profiling reveals insights into mechanisms of immunotherapy resistance": Table S5

	sig_proteins	interaction_yes	response_yes	timeline_yes	subtype_yes	sig_interaction_eff	sig_response_eff	sig_timeline_eff
1	OID20330_FAP	1	0	0	1	0.315154338078258	0.0179792937039065	-0.143014938758527
2	OID30660_CHAD	1	0	0	0	0.645204299400872	0.0337966715300305	-0.448759205914972
3	OID20134_CDH17	0	1	0	0	0.311443539149264	0.323221200460971	-0.0082616385508913
4	OID20493_ITGB6	0	1	0	0	0.139146489149117	0.182839950233821	-0.0550403439808501
5	OID20994_BMP4	0	1	0	0	0.205228132713068	0.169354547249994	-0.109222286485339
6	OID21014_STC1	0	1	0	0	-0.133942580718314	-0.330636268046112	0.116309593464026
7	OID21060_CPA2	0	1	1	0	0.197809331785816	0.357784850988683	0.158334734916
8	OID21121_MYOC	0	1	0	0	0.0419540842070849	0.338705472361864	-0.00849444080235742
9	OID21416_ITGAV	0	1	0	0	0.113587512535874	0.0938477567449866	-0.064894903641354
10	OID21454_LEFTY2	0	1	0	0	0.295249520715702	0.356639764682148	-0.102756933064245
11	OID21483_CD1C	0	1	0	0	0.321824992447209	0.103763743216153	-0.18490565987494
12	OID21531_MIA	0	1	1	0	-0.450841019709376	-0.392050086664154	-0.0425077149534138
13	OID30592_HMCN2	0	1	0	0	0.330930315738742	0.328026561313886	-0.155681011011556
14	OID20074_TNF	0	0	1	0	-0.148367996902753	-0.00883987051739075	0.444115013117488
15	OID20095_GPR37	0	0	1	0	-0.22122276856642	-0.0906506367508655	0.307017854941565
16	OID20096_GZMH	0	0	1	0	0.0148106935794765	0.251726044525478	0.598829064198086
17	OID20113_CTSH	0	0	1	0	-0.0954670609263338	-0.0142821197416983	0.190266863010413
18	OID20126_CLC	0	0	1	0	0.266251742879094	0.166437289321923	0.195028073324891
19	OID20158_IL19	0	0	1	0	-0.0564738953728259	-0.191316521314449	0.213799847914117
20	OID20165_CLEC5A	0	0	1	0	0.00705425402582868	-0.156255627916514	0.152405155598325
21	OID20169_SDC1	0	0	1	0	-0.0921782055256615	-0.0371436272768408	0.425054203163988
22	OID20180_TINAGL1	0	0	1	0	-0.049208767923554	0.0125141889910273	0.133294029654632
23	OID20190_SIGLEC7	0	0	1	0	0.0634688385020925	0.00506367521445801	0.0942949279640267
24	OID20197_PILRB	0	0	1	0	0.00595524558825366	-0.131427078075969	0.261124902264398
25	OID20203_RNASE3	0	0	1	0	0.261421702535853	-0.0499226973168456	0.404766372123452
26	OID20209_LILRA5	0	0	1	0	0.0349284699799545	-0.131938473874181	0.125545897738252
27	OID20210_MARCO	0	0	1	0	0.0575016107409966	0.0421949119220053	0.181158954923641
28	OID20221_SPON2	0	0	1	1	-0.0616723230902823	-0.114226016873858	0.163399153518028
29	OID20222_NECTIN2	0	0	1	0	-0.0497930794428244	-0.108573023439738	0.170224885919204
30	OID20228_CTSL	0	0	1	0	-0.0841907741881005	-0.137517753403653	0.220854947463894
31	OID20231_THBD	0	0	1	0	0.0392016519464022	-0.0317555790492952	0.117314067095563
32	OID20234_TYMP	0	0	1	0	-0.0205217528801146	-0.188948574918278	0.268962454198186
33	OID20240_LDLR	0	0	1	0	0.146698923232034	-0.0625477756354918	0.0820974600585703
34	OID20252_PLA2G1B	0	0	1	0	0.108695327455739	0.0498307339431212	0.12855208366957
35	OID20258_REG3A	0	0	1	0	-0.0469204479466939	-0.0677656398353843	0.432269206595258
36	OID20260_ADGRE5	0	0	1	0	0.034958738420192	0.043610807781708	0.164421246927008
37	OID20263_MB	0	0	1	1	0.10418410785769	0.0790538201404071	0.137072250211255
38	OID20266_REG1B	0	0	1	0	-0.166746693417849	0.0600019351331677	0.403963069452459
39	OID20267_IL2RA	0	0	1	0	-0.0617966375735209	-0.0592078617972963	0.534385647290404
40	OID20276_CTSB	0	0	1	0	-0.105233493061933	-0.0619814988831231	0.214098795144573
41	OID20277_ICAM3	0	0	1	0	0.133611433867292	0.013879926134382	0.10705049464046
42	OID20280_CPA1	0	0	1	0	0.0269467516069421	0.218669124898421	0.226312056625095
43	OID20281_SERPINA11	0	0	1	0	0.0352336639473554	-0.108596127378118	0.106489590146209
44	OID20282_CXCL16	0	0	1	0	0.0650679309832327	-0.134544656481062	-0.170200398128834
45	OID20283_SEMA7A	0	0	1	0	0.0202619861103672	-0.077312396651	0.123775549716384
46	OID20289_CPB1	0	0	1	0	0.112268398193471	0.114593053321655	0.161552943925291
47	OID20290_SELE	0	0	1	0	0.129558051810495	-0.016972729995658	0.118619738071404
48	OID20298_CELA3A	0	0	1	0	-0.103016393316351	0.223068887140768	0.297333083353939
49	OID20301_LILRB2	0	0	1	0	0.0483446220126309	-0.0597524227655578	0.204279123954678
50	OID20312_CHIT1	0	0	1	0	0.217207190777896	0.14097591570336	0.250550153958824
51	OID20315_ITGB2	0	0	1	0	0.0677001339321802	0.0408782802757339	0.26976636871016
52	OID20316_FAS	0	0	1	0	0.036282405511517	0.0321639951569904	0.0898306277078875
53	OID20321_RNASET2	0	0	1	0	-0.0340364736917017	-0.0183822994962614	0.104591134686956
54	OID20323_LILRB1	0	0	1	0	0.103698251703145	-0.135517514645514	0.108959969770157
55	OID20325_IGFBP2	0	0	1	0	-0.120812514278635	0.0033148481915778	0.231462104075211
56	OID20327_RETN	0	0	1	0	-0.0388378808074416	-0.155730454433477	0.146461079653291
57	OID20328_CCL15	0	0	1	0	-0.0567112755043624	-0.0535590866236687	0.157462232817867
58	OID20329_PRTN3	0	0	1	0	-0.147873913398311	-0.191807956330091	0.235951190503786
59	OID20333_AMY2A	0	0	1	0	0.135450861766991	0.157723143631523	0.1115856791283
60	OID20340_AMY2B	0	0	1	0	0.124691387978893	0.165690647426661	0.128871207260431
61	OID20341_TCN2	0	0	1	0	0.0389518094553442	-0.0828595176854904	0.147653801965405
62	OID20348_IL18BP	0	0	1	0	-0.0185593864551051	-0.0526812686295691	0.252594329989765
63	OID20359_TNC	0	0	1	0	-0.214329674819876	-0.197430960575161	0.290479891488214
64	OID20360_CD163	0	0	1	0	0.0348753055023803	-0.0692131723382136	0.258906204408013
65	OID20363_AXL	0	0	1	0	-0.0246038229448341	-0.0393865641040956	0.178330677172543
66	OID20364_PRSS2	0	0	1	0	0.0448695062954363	0.123421488475806	0.219833117853224
67	OID20365_CTSZ	0	0	1	0	0.0317189965523734	-0.0371702101053038	0.0917886956360588
68	OID20369_TFRC	0	0	1	0	0.0607153447669807	-0.17653379481412	0.0729078142143617
69	OID20385_IL6R	0	0	1	0	0.0805859487948219	-0.047891463481637	0.0602052007145428
70	OID20387_FCGR3B	0	0	1	0	0.169802945578684	-0.11432401714831	0.0778436969524096
71	OID20391_FCGR2A	0	0	1	0	0.123337059458738	-0.0794123935750165	0.0906109184302624
72	OID20392_LCN2	0	0	1	0	0.113595997141641	-0.119771343073847	0.0975038931794165
73	OID20394_ADA2	0	0	1	0	0.0474641442779163	-0.0981572407475321	0.243271482307205
74	OID20395_CCL18	0	0	1	0	0.129108132767894	-0.172216709648399	0.248757903992598
75	OID20396_VCAM1	0	0	1	0	0.00310542979775621	-0.0363988417156084	0.183052586038278
76	OID20400_CST3	0	0	1	0	0.0740926733668755	-0.0896952675957048	0.11946469605758
77	OID20411_ICAM1	0	0	1	1	0.0451718347284821	-0.0746337377173762	0.148150887607404
78	OID20415_REG1A	0	0	1	0	-0.0668610890720148	0.0295395670272959	0.311251330659725
79	OID20420_IL10RA	0	0	1	0	0.0889555617061243	0.0182222401802681	0.0660088381603402
80	OID20429_LILRB4	0	0	1	0	-0.0366868934857835	-0.0642719426432275	0.33319623954581
81	OID20431_IL10	0	0	1	0	-0.11430760632127	-0.389270773849008	0.792071074708946
82	OID20443_FCRL3	0	0	1	0	-0.00403370943299375	0.0655985542291327	0.130646703386391
83	OID20462_SIT1	0	0	1	0	-0.0152949899535437	0.115889277036551	0.163993155040133
84	OID20469_IL17A	0	0	1	0	-0.169040829650508	0.00864998394165971	0.446249339606683
85	OID20473_TNF	0	0	1	0	-0.12773238572272	-0.0868444723484267	0.477299236834957
86	OID20477_IL17C	0	0	1	0	-0.232607831580055	-0.213210434152804	0.356666456091262
87	OID20486_IL12RB1	0	0	1	0	-0.116042739219131	-0.0190949026936499	0.388100186315132
88	OID20491_CSF3	0	0	1	0	-0.0897955689448306	-0.14294034831827	0.201984387169951
89	OID20495_IFNG	0	0	1	0	-0.314140546936996	0.111826038568316	0.67968842831881
90	OID20496_SLAMF1	0	0	1	0	0.326839409413877	-0.143990319904504	0.11196840663827
91	OID20498_IL15RA	0	0	1	0	0.0487292463200686	-0.0637018312559125	0.161131117888182
92	OID20504_ITM2A	0	0	1	0	0.0787661691566326	-0.0847944784779532	0.124777673639346
93	OID20509_SPINK4	0	0	1	0	0.00572535762942396	0.117706726531987	0.206155268063468
94	OID20514_SH2D1A	0	0	1	0	0.114839947246664	0.0951735004800271	0.458344620674654
95	OID20520_HLA_DRA	0	0	1	0	-0.0377995265458518	-0.0137402003372113	0.273771251761991
96	OID20523_CCL7	0	0	1	0	-0.0408024948090245	-0.169166089837859	0.205576419783667
97	OID20529_FCRL6	0	0	1	0	0.149055764226445	-0.043009223204245	0.26899548547225
98	OID20532_HLA_E	0	0	1	0	-0.0441581500503647	-0.084116061375495	0.205545877761587
99	OID20537_SIGLEC10	0	0	1	0	-0.0684025129410905	-0.174241817824892	0.326414547555387
100	OID20539_SLC39A5	0	0	1	0	-0.0264881916278062	0.023749560585887	0.162979652051967
101	OID20540_BTN3A2	0	0	1	0	-0.0562966453025618	-0.118019485884077	0.268823400289714
102	OID20541_MLN	0	0	1	0	-0.125752877471936	0.436066854127286	0.292656017147332
103	OID20548_CEACAM21	0	0	1	0	-0.0862905969841076	-0.0028360835488122	0.244188500367334
104	OID20564_FCAR	0	0	1	0	-0.01030286649065	-0.248906580791022	0.252639229168225
105	OID20565_CD83	0	0	1	0	0.153111338186222	-0.041201195703606	0.182229265033955
106	OID20566_NCR1	0	0	1	0	-0.00207590250144828	-0.100273218965588	0.137035727563022
107	OID20569_CCL28	0	0	1	0	-0.0158635130645609	0.0401584801051524	0.137942390570602
108	OID20571_PTH1R	0	0	1	0	0.0940986184286404	-0.0435991781269651	0.0454459519102445
109	OID20576_IL4R	0	0	1	0	-0.0319731668597323	-0.186594877459618	0.171670658892721
110	OID20584_CD4	0	0	1	0	0.0783888470788703	-0.0434397533542013	0.10663498121374
111	OID20585_IL17RB	0	0	1	0	-0.0744553478292514	-0.102939117767651	0.218780545467741
112	OID20586_LTA	0	0	1	0	0.127766480219368	0.0359712166001554	0.144053156418078
113	OID20596_KRT19	0	0	1	0	-0.0558321060948728	-0.111181233903148	0.225621871232203
114	OID20598_PTPRM	0	0	1	0	0.136066438953106	-0.0370672011535333	0.0368214508238179
115	OID20599_CD70	0	0	1	0	0.0665589002693187	0.039534054896127	0.179539266145235
116	OID20600_TGFA	0	0	1	0	-0.133032804420623	-0.173775930733777	0.229848855965855
117	OID20601_IL5RA	0	0	1	0	-0.00319434745226263	0.0508701081741292	0.187146853563459
118	OID20602_SLAMF7	0	0	1	0	0.0934908908688804	-0.0231442722021442	0.179900358374026
119	OID20604_GZMB	0	0	1	0	0.0264233194932768	0.102975759876943	0.399264415745175
120	OID20605_IL32	0	0	1	0	0.142440401612327	0.0968666516916019	0.406319141190016
121	OID20609_CLEC4D	0	0	1	0	-0.0936220571161009	-0.113068904522307	0.208985491766256
122	OID20610_CCL3	0	0	1	0	-0.136432680893481	-0.181388900154181	0.468033379376116
123	OID20611_TNFSF10	0	0	1	0	0.0715019003196668	0.0907739327981269	0.089895147473028
124	OID20622_CXCL17	0	0	1	0	0.211965397489201	-0.0584617062973735	0.0586739406556721
125	OID20628_CD244	0	0	1	0	0.111761061201278	-0.00240997546982719	0.0683802105793249
126	OID20629_KLRB1	0	0	1	0	0.0747460166957332	0.0255441700370765	0.181680766209084
127	OID20632_KLRD1	0	0	1	0	-0.0678403801067832	-0.0633022089461428	0.325375784052701
128	OID20635_CD79B	0	0	1	0	0.0379281247130631	-0.115414239918656	0.17786094160296
129	OID20636_CLEC7A	0	0	1	0	0.0252240970315545	-0.118871380086749	0.249382374605904
130	OID20638_LAMP3	0	0	1	0	0.0816745493195372	0.114524774075128	0.300429293313323
131	OID20639_FCRL2	0	0	1	0	0.0773776211993657	0.0675930510211055	0.0747352872741815
132	OID20646_TNFRSF11A	0	0	1	0	-0.0229542239544736	-0.175586367233741	0.186063224260517
133	OID20647_CD160	0	0	1	0	0.145894457115723	-0.00738638562822212	0.164465937362393
134	OID20649_CD6	0	0	1	0	0.146876818402424	0.0295967000303366	0.415108109537742
135	OID20653_TNFRSF4	0	0	1	0	0.0945253248587422	-0.107824234151195	0.349061835306111
136	OID20654_C1QA	0	0	1	0	-0.118766665975486	-0.0413593577960556	0.170965673171124
137	OID20658_AGRP	0	0	1	0	0.0984455564530972	0.0543243943431532	0.177247078162911
138	OID20663_GZMA	0	0	1	0	0.0925600293290544	0.10233878080347	0.421298202170505
139	OID20665_FASLG	0	0	1	0	0.110036019049967	-0.0314448321293628	0.121585540868805
140	OID20666_IL12B	0	0	1	0	0.204764224615192	-0.0491957330795246	0.249004019631283
141	OID20669_KYNU	0	0	1	0	-0.0338191023288221	0.102027475382764	0.203688640112523
142	OID20670_LY9	0	0	1	0	0.0901200000354854	-0.0324820074387197	0.22090395489607
143	OID20674_CCL25	0	0	1	0	-0.0167248298575744	0.153629276315959	0.140385996768134
144	OID20675_CXCL9	0	0	1	0	-0.2020966377167	-0.0436406151261276	1.27495394120952
145	OID20677_EPHA1	0	0	1	0	0.118800368544919	-0.0298257902802443	0.0783328661227859
146	OID20687_MMP10	0	0	1	0	-0.00056841664489403	0.0362504353867054	0.207946718436317
147	OID20688_SCGB1A1	0	0	1	0	0.1055456048949	-0.0392179485021979	0.0769081174839741
148	OID20690_SIGLEC1	0	0	1	0	-0.0451936099905744	-0.110063022442323	0.266492268507587
149	OID20692_CD48	0	0	1	0	0.111057647178592	0.00302922406104608	0.16012180437232
150	OID20694_IL18	0	0	1	0	-0.109565880454656	-0.0115741989728148	0.409685923924652
151	OID20695_CCL4	0	0	1	0	-0.0680425069486344	0.0619919243028697	0.211720239524503
152	OID20697_CXCL10	0	0	1	1	-0.226251111179113	-0.0170021418272706	0.868436897130702
153	OID20700_IL1RN	0	0	1	0	-0.171807350644077	-0.215226309517426	0.328565953611239
154	OID20704_CST7	0	0	1	0	-0.248557353616986	-0.0762336944136164	0.372392633523172
155	OID20706_NELL2	0	0	1	0	0.0982882692626128	-0.039912450239594	0.0600619848792785
156	OID20713_BTN2A1	0	0	1	0	0.095732827072799	-0.0833636755688441	0.0542235102693485
157	OID20721_CKMT1A_CKMT1B	0	0	1	0	0.028048350473822	0.13207191093258	0.161861235179762
158	OID20724_CD40	0	0	1	0	0.094560729975935	-0.0292650002454232	0.115455873049082
159	OID20732_MZB1	0	0	1	0	0.0108899905329799	-0.0317187751238387	0.22145309270727
160	OID20733_TNFSF13	0	0	1	0	-0.0687954761515156	-0.0828353256037447	0.16664072770569
161	OID20737_LAIR1	0	0	1	0	-0.0585789014928992	-0.128737183928646	0.300620766230987
162	OID20739_SIRPB1	0	0	1	0	-0.00689171532007191	-0.0861341884307929	0.308993003250672
163	OID20745_CCL17	0	0	1	0	0.243591060866631	0.120724270169475	0.151283810100509
164	OID20752_CTRC	0	0	1	0	0.0907196140123105	0.259539993467028	0.138127412059231
165	OID20755_ADGRE2	0	0	1	0	0.0794485931286546	0.0326659235068461	0.11709126759211
166	OID20763_PRSS8	0	0	1	0	0.0886469228597976	0.00358887832618107	0.0856670989362245
167	OID20764_PLAUR	0	0	1	0	-0.0542542347711412	-0.126648714917222	0.174648245313515
168	OID20776_OSCAR	0	0	1	0	0.0693786839340692	0.0124644870575551	0.17493433204631
169	OID20781_LGALS9	0	0	1	0	-0.0362871556552643	-0.0835339213896661	0.241359698270245
170	OID20783_TNFRSF14	0	0	1	0	-0.03876512354464	-0.114301110633862	0.180052313939013
171	OID20787_TFF2	0	0	1	0	0.0794090558097055	-0.0665168327440072	0.137389498465049
172	OID20816_TDGF1	0	0	1	0	-0.147269525433003	0.2913151141092	0.254624573169773
173	OID20828_FGR	0	0	1	0	-0.163576029537931	-0.0838907844782899	0.232870939517035
174	OID20834_NOS3	0	0	1	0	-0.0993748513324947	0.0517666792710013	0.201796362651836
175	OID20848_TNF	0	0	1	0	-0.211001920657321	-0.0868567704792561	0.497593688793683
176	OID20851_VSTM1	0	0	1	0	0.027466060109466	-0.0680950286466065	0.123582499631089
177	OID20852_SLC39A14	0	0	1	0	-0.140098834475582	-0.0676834107972137	0.212008679972156
178	OID20854_CASP1	0	0	1	0	-0.110132633015382	0.0145225905372195	0.291432726928242
179	OID20863_NOS1	0	0	1	1	0.130621575047999	-0.162538048446391	0.122174871920513
180	OID20884_FMNL1	0	0	1	0	-0.0686971911870327	0.0951882617496561	0.275674748454955
181	OID20886_ANXA10	0	0	1	0	0.0113053990133117	-0.210503417740835	0.231465013162473
182	OID20914_CRTAM	0	0	1	0	0.0105853478251764	-0.0924198705764871	0.450677067064155
183	OID20915_CSF2RA	0	0	1	0	0.052662564831292	-0.0529900785073817	0.083767474628117
184	OID20925_PAEP	0	0	1	1	-0.493168775664792	-0.38295678656425	-0.112470837796742
185	OID20928_CLEC10A	0	0	1	0	0.0706909563867822	0.0514516939172653	0.130263335762674
186	OID20931_NAAA	0	0	1	0	0.174838837714584	0.0462323908740313	0.108835353338524
187	OID20935_EFNA4	0	0	1	0	0.0449109159851231	-0.0934075096498757	0.131690335908017
188	OID20940_CDCP1	0	0	1	0	-0.112637000874729	-0.0422041687740292	0.352082166258729
189	OID20943_SCARB2	0	0	1	0	-0.0443062088954023	-0.107689122727946	0.232461119299436
190	OID20945_LY96	0	0	1	0	-0.0068460010623013	0.0210078593222609	0.0998017519349305
191	OID20964_TNFRSF6B	0	0	1	0	-0.0805791973867518	-0.123677510283208	0.370148493024741
192	OID20965_LAIR2	0	0	1	0	0.00745211670143288	-0.529663952496675	0.422721826646045
193	OID20966_CD274	0	0	1	0	-0.0988006937651125	0.0501433645331232	0.354654673016081
194	OID20967_TNFRSF10A	0	0	1	0	-0.0693654671225285	-0.0612290037923797	0.156432385404033
195	OID20970_LAYN	0	0	1	0	0.0322790102581806	-0.0997051611261485	0.14724647871784
196	OID20975_HNMT	0	0	1	0	0.00810803769138227	-0.18892450677175	0.206431155110565
197	OID20982_EPHB6	0	0	1	0	0.0369331149319702	-0.125822494504843	0.109464643341747
198	OID20985_TNFRSF9	0	0	1	0	-0.0360781255677314	-0.0469756633235652	0.426335153896153
199	OID20998_BCAN	0	0	1	1	-0.200330814005968	-0.227485286985699	-0.0981625136614738
200	OID20999_ACVRL1	0	0	1	0	-0.0052538430439023	-0.0478354599329458	0.107338654311717
201	OID21002_PLA2G10	0	0	1	0	-0.0248632664816659	0.229742455054683	0.210907381415521
202	OID21010_CD300C	0	0	1	0	0.00876817520933756	-0.121592131425972	0.180198454407833
203	OID21012_TXNDC5	0	0	1	0	0.0656104114386864	-0.111999959458157	0.132033342774769
204	OID21018_CD8A	0	0	1	0	0.11462049544704	-0.112600989630662	0.199742271817705
205	OID21020_SEMA4D	0	0	1	0	0.0337023288567974	-0.0142575268630441	0.175337984972725
206	OID21024_CXCL13	0	0	1	0	-0.247899148583813	-0.0602090823699412	0.658246053339623
207	OID21028_SMPD1	0	0	1	0	0.0832098771096919	-0.0400911057590636	0.0963212025023051
208	OID21030_CCL19	0	0	1	0	0.106415317688569	-0.00463105742530425	0.341025703107112
209	OID21039_ADAM8	0	0	1	0	0.0417301983250682	-0.067283922986916	0.168581962923816
210	OID21040_CD74	0	0	1	0	-0.0444443094129147	-0.0692984770193148	0.329350272962694
211	OID21042_CXCL11	0	0	1	0	-0.178283414577611	0.00466771983579502	0.751946675686561
212	OID21049_TNFRSF8	0	0	1	0	-0.0221729207561796	-0.0607699821885433	0.63600864879493
213	OID21056_CTSS	0	0	1	0	0.0168257788284837	-0.00829434310116919	0.116799718541357
214	OID21062_FOLR2	0	0	1	0	0.167978883521899	-0.0701214897366913	0.0593059178028657
215	OID21063_MSR1	0	0	1	0	0.113917775217253	0.020246679170223	0.116872102718946
216	OID21079_DSC2	0	0	1	0	0.066803135682397	-0.140222310123923	0.167456024566383
217	OID21082_SIGLEC5	0	0	1	0	-0.154781190282632	-0.198035179635522	0.394211020309574
218	OID21094_PIK3IP1	0	0	1	0	0.0355866153285811	-0.105313245203211	0.119255604527416
219	OID21097_SPINK1	0	0	1	0	0.0229054696575701	-0.264657115951328	0.161557168278152
220	OID21102_PIGR	0	0	1	0	0.0602254551819228	0.038209885472201	0.144738293944747
221	OID21111_FCRL5	0	0	1	0	0.143790219200247	0.0541512704748225	0.0637594969529288
222	OID21118_TMSB10	0	0	1	0	0.0413091194660489	-0.21839145429	0.271952653462113
223	OID21129_PILRA	0	0	1	0	0.0324830871925994	-0.123758687526933	0.197099027426182
224	OID21132_GNLY	0	0	1	0	0.00983240879352998	0.0688508040009213	0.215697618141206
225	OID21134_MFGE8	0	0	1	0	-0.1037655305591	0.180022597960781	0.210702055102302
226	OID21137_HAVCR2	0	0	1	0	-0.0522139134887325	-0.128656789591233	0.244640801678002
227	OID21139_ITGA5	0	0	1	0	0.0245627503799565	0.0544633731945774	0.139366141977991
228	OID21142_RELT	0	0	1	0	-0.016909936851303	-0.103890494887926	0.155191324576583
229	OID21144_VSIG4	0	0	1	0	-0.263155408184315	-0.290068291392308	0.401770678129878
230	OID21145_TNFRSF1B	0	0	1	0	-0.0715040229292415	-0.14070204399386	0.341325400822575
231	OID21150_CTRB1	0	0	1	0	0.0856369555226737	0.14239125924247	0.16109034130323
232	OID21152_LILRA2	0	0	1	0	0.0873880687086302	-0.101855956825939	0.108813427265563
233	OID21154_TFF1	0	0	1	0	0.0222398840171464	-0.124650099343716	0.204866876617631
234	OID21155_TNFRSF1A	0	0	1	0	-0.116552900010727	-0.138424215480788	0.180391975627236
235	OID21156_CLPS	0	0	1	0	0.0400329571524168	0.120793479645337	0.189815476134507
236	OID21196_KIR2DL3	0	0	1	0	0.0090327354669537	0.0729600665860128	0.177623453437445
237	OID21214_SLAMF8	0	0	1	0	-0.0632075097843981	-0.156919652921536	0.4464080410743
238	OID21218_SFTPA2	0	0	1	0	-0.000629451225908942	0.0748966246328734	0.105574570223667
239	OID21228_CLEC6A	0	0	1	0	-0.034462749659604	-0.0971664904290128	0.425849680608693
240	OID21237_TNF	0	0	1	0	-0.12031441803898	-0.112481718465704	0.436325613893266
241	OID21251_LYPD8	0	0	1	0	0.0990083639424932	0.00323532546809218	0.0752205515600379
242	OID21254_SLAMF6	0	0	1	0	-0.0133942128293601	-0.0209787440818871	0.229797559053655
243	OID21262_SORCS2	0	0	1	0	0.0915631923114654	-0.104018756172578	0.0575093904749434
244	OID21265_CD28	0	0	1	0	0.131902573517197	0.0489744839489978	0.294375381569873
245	OID21273_PDCD1LG2	0	0	1	0	-0.0118139683308886	0.00861046785727619	0.152010607879629
246	OID21305_DPEP2	0	0	1	0	0.0645863632767851	0.035064900918762	0.0444453964164841
247	OID21315_LAG3	0	0	1	0	-0.0304682148733054	0.0190443646770268	0.46682458584799
248	OID21316_CD38	0	0	1	0	0.0547026855591414	-0.0258722059661079	0.197066996268431
249	OID21327_IL12A_IL12B	0	0	1	0	0.337705917344627	-0.0834391837540408	0.301060634376536
250	OID21333_LRRC25	0	0	1	0	0.134782109271919	0.000673662038871337	0.110885776670564
251	OID21342_EPHA2	0	0	1	0	0.0520916468039807	-0.175096549893595	0.100491595345045
252	OID21351_ICOSLG	0	0	1	0	0.154734768170597	-0.0303671420797376	0.0270837738021782
253	OID21357_AREG	0	0	1	0	-0.184457342822675	0.0257481835565829	0.264781430860476
254	OID21359_APBB1IP	0	0	1	0	-0.0685176560788594	-0.0685973289737745	0.238404456543889
255	OID21360_OGFR	0	0	1	0	-0.0307952191699516	0.0031477073146651	0.172183732630503
256	OID21369_RBP5	0	0	1	0	0.0509313605082748	-0.0661650283068061	0.162880756026022
257	OID21373_DEFB4A_DEFB4B	0	0	1	0	-0.0936105986953625	0.353387579793715	0.570833464747839
258	OID21379_GCNT1	0	0	1	0	-0.131330427309006	-0.0385158469145054	0.346972978759064
259	OID21380_MSLN	0	0	1	0	0.02081508429007	0.0195278490644849	0.19604581362962
260	OID21381_VMO1	0	0	1	0	-0.117251206922115	-0.062212768796047	0.218941805092286
261	OID21389_EBI3_IL27	0	0	1	0	-0.096628072618448	-0.103644475768945	0.297415939918167
262	OID21390_SIGLEC9	0	0	1	0	0.0429286366205603	-0.0735853540463351	0.077527965043875
263	OID21393_ITGB7	0	0	1	0	0.0570954382452354	0.137822370482314	0.322031530998901
264	OID21396_PDCD1	0	0	1	0	0.0107151132656311	-0.0307553481689636	1.9687419702793
265	OID21398_XCL1	0	0	1	0	0.0298299777893472	0.0950428141622062	0.17715288518615
266	OID21408_HSPB6	0	0	1	0	0.0299575251487347	0.0372895575182999	0.145201785819872
267	OID21417_CA9	0	0	1	0	-0.0496066614350812	0.0872495479636091	0.211968612103217
268	OID21418_CD300E	0	0	1	0	-0.0313138390283008	-0.170283799092186	0.309608023668332
269	OID21429_LRIG1	0	0	1	0	-0.0128269828787463	-0.162731439971994	0.129102933311914
270	OID21431_CAPG	0	0	1	0	-0.0141094216797509	-0.194550884742511	0.145134378439176
271	OID21439_MMP12	0	0	1	0	0.224483374923961	-0.0279307589842747	0.118890638180002
272	OID21444_CCN4	0	0	1	0	0.00509969260943502	-0.129522529928773	0.126384071162208
273	OID21449_CD5	0	0	1	0	0.0331909733494146	0.1068617144559	0.306550441695772
274	OID21466_CCL8	0	0	1	0	-0.0502575594901876	-0.0780421460591948	0.217285220499883
275	OID21469_CD300LF	0	0	1	0	-0.0114972351390593	-0.0846352252596283	0.30271494442447
276	OID21485_FOLR3	0	0	1	0	0.157350910256013	-0.178075355279263	0.0775952577320079
277	OID21490_NECTIN4	0	0	1	0	0.0523790628637905	-0.0401078704379202	0.116488743374655
278	OID21505_WFDC2	0	0	1	0	-0.05298494012967	-0.0704006377787411	0.260539901902238
279	OID21525_DLL1	0	0	1	0	0.0124131197135772	-0.113983796884018	0.13492087053294
280	OID21527_CD27	0	0	1	0	0.0344143434628406	-0.123889596008091	0.318122404723493
281	OID30059_GCLM	0	0	1	0	0.0913425499535691	0.0855991408995073	-0.162037476111953
282	OID30087_NOS2	0	0	1	0	-0.171772551338953	0.140252353143653	0.562952443881692
283	OID30099_MEGF11	0	0	1	0	-0.0316300384426045	0.0354225367306775	0.1087180021592
284	OID30112_IGF2BP3	0	0	1	0	0.0693441007370526	-0.0365060411666098	-0.148556709918775
285	OID30176_CSRP3	0	0	1	0	0.0510858908909796	0.0662277982444137	0.314388969932862
286	OID30199_MYBPC2	0	0	1	0	-0.0160675522770624	-0.0393003363005951	0.219231846321445
287	OID30230_IDO1	0	0	1	0	-0.140207441364368	0.00214047098418831	0.730258535717932
288	OID30235_RNF149	0	0	1	0	-0.0556913108135952	-0.0807196850180821	0.161498227234805
289	OID30261_SIGLEC8	0	0	1	0	-0.112411603960357	-0.207514133463372	0.306086991930012
290	OID30265_ZP3	0	0	1	0	-0.0256539422053783	-0.0878631396639675	0.232775148145033
291	OID30291_CD80	0	0	1	0	0.0375082061706914	-0.0951117195682353	0.239352736884374
292	OID30296_MYBPC1	0	0	1	0	0.0684422033822029	0.00629108500401555	0.215650043373491
293	OID30321_UBE2L6	0	0	1	0	-0.101466375117741	0.0135173318965264	0.330538429063339
294	OID30332_FCAMR	0	0	1	0	0.000374822522077299	0.0512287821740996	0.240135246207604
295	OID30346_LILRA6	0	0	1	0	-0.0766429028804188	-0.193244423555578	0.220961184061509
296	OID30367_LCP1	0	0	1	0	0.0069212059547038	0.0434636547510563	0.167677186543846
297	OID30380_PTPRC	0	0	1	0	0.117677002311676	-0.0717860121330841	0.138937592625444
298	OID30381_PRG2	0	0	1	0	-0.0269658739535493	-0.011340129591792	0.248740453819128
299	OID30383_PRG3	0	0	1	0	0.204025918345643	0.0918181951843534	0.119949467360361
300	OID30384_TNFSF8	0	0	1	1	0.105056184043383	-0.0861707213543519	0.0929774210879919
301	OID30419_PSAP	0	0	1	0	0.0181177296970724	-0.153793519131049	0.154517525417078
302	OID30455_MKI67	0	0	1	0	-0.213047683872039	0.107258939627713	0.407862876350597
303	OID30475_IL31RA	0	0	1	0	0.0660054271103757	0.035042378367542	0.129300834164706
304	OID30502_TGFBR1	0	0	1	0	-0.131212916085359	-0.000303138792936788	0.185967492686922
305	OID30504_POF1B	0	0	1	0	-0.0327314818980148	-0.00615461941478654	0.193935704244578
306	OID30517_TYRP1	0	0	1	1	-0.404043912209274	-0.000248855687415942	-0.0780319113877423
307	OID30527_CSF3R	0	0	1	0	-0.0595446189339265	-0.0730840240024436	0.137611199981031
308	OID30537_ITGAL	0	0	1	0	1.06470783005575	-0.376207660371254	0.290619411929936
309	OID30543_CD7	0	0	1	0	-0.0439315502935321	-0.0672165795499406	0.353471841548275
310	OID30552_CLEC12A	0	0	1	0	0.0336562599801753	-0.0383115228619707	0.144712857176826
311	OID30553_CSF2RB	0	0	1	0	0.0423245978745542	0.00318671791103874	0.146243872125994
312	OID30563_IDO1	0	0	1	0	-0.094715209764931	0.0515251508433702	0.677067178992998
313	OID30576_CD300A	0	0	1	0	-0.00784931506364839	-0.132335717368805	0.140630569104875
314	OID30614_NHLRC3	0	0	1	0	-0.0482987333167293	-0.0739024729367577	0.183160115312589
315	OID30641_CD72	0	0	1	0	0.0931390426411664	-0.125217439304399	0.24906452017345
316	OID30652_KLK7	0	0	1	0	0.356972850623057	0.0288536129830003	-0.384236052770337
317	OID30665_OLFM4	0	0	1	0	-0.169104371407219	-0.0272993946696529	0.297607495498982
318	OID30681_CSF1R	0	0	1	0	0.128591284135375	-0.0544453393720199	0.161492358104259
319	OID30693_PNLIP	0	0	1	0	0.0358815961040631	0.210098940107012	0.204588608155789
320	OID30694_MRC1	0	0	1	0	-0.25762326464475	-0.09623900720763	0.351080383583029
321	OID30697_CR1	0	0	1	0	0.0655454343126569	-0.172235793021216	0.101522098541801
322	OID30725_B2M	0	0	1	0	0.0357098119203899	-0.117341742335364	0.180964648422922
323	OID30752_SELL	0	0	1	0	0.17079928512422	-0.118908637326073	0.033010105571243
324	OID30775_CD5L	0	0	1	0	0.0729858143505051	0.075263490699096	0.130235079575277
325	OID30896_BATF	0	0	1	0	-0.0245397207580848	0.0926039224043961	0.252544279478811
326	OID30935_DUSP29	0	0	1	0	0.0823856193395146	0.0611742361531704	0.159904255898743
327	OID31048_HLA_A	0	0	1	0	-0.0587165763286891	0.00360912229332266	0.128862320757531
328	OID31050_IDO1	0	0	1	0	-0.0988437705150439	0.00242831726392511	0.665191577697877
329	OID31069_OCLN	0	0	1	0	-0.108930813044017	0.012682633900738	0.232417907026432
330	OID31082_KLRK1	0	0	1	0	0.0590860509970409	-0.0945465465946847	0.194918673644856
331	OID31092_CLSTN3	0	0	1	0	0.0311120819309307	-0.0494868641788101	0.111661308440711
332	OID31122_PNLIPRP1	0	0	1	0	-0.0183313761877344	0.126596999310292	0.302452296979565
333	OID31128_GBP1	0	0	1	0	-0.514265433267226	0.180378238219223	1.07247271112424
334	OID31157_CTRL	0	0	1	0	-0.00843053627972742	0.126134115661414	0.320310881234495
335	OID31253_GABARAPL1	0	0	1	0	0.0442404329733844	-0.0249253839241946	-0.163848787703991
336	OID31320_TIGIT	0	0	1	0	-0.0255878027442941	-0.0108601004520534	0.326336143312887
337	OID31359_TG	0	0	1	0	0.406822795096973	0.0798532620890978	0.55395355239415
338	OID31384_CAPN3	0	0	1	0	-0.0178640613636312	0.0527182287426911	0.114824475031942
339	OID31461_PTPRK	0	0	1	0	0.101628740400197	-0.0837460822723397	0.083818167933145
340	OID31474_IDO1	0	0	1	0	-0.14139241238187	-0.00777794892900809	0.715831914562275
341	OID31483_ADGRE1	0	0	1	0	0.0587673242356017	0.0202619805804829	0.335746580872276
342	OID31500_CD86	0	0	1	0	0.211618900887503	0.0509326760011128	0.0514339929065495
343	OID31505_IFI30	0	0	1	0	-0.178394907287256	-0.107918112049641	0.452717837241259
344	OID20071_VAMP5	0	0	0	1	-0.200682273060924	0.0783390748808168	0.193505818290443
345	OID20075_CA5A	0	0	0	1	-0.20684989159958	0.0983055022390874	0.328195360062058
346	OID20087_MMP7	0	0	0	1	0.0690252381055064	0.0654584186006221	-0.00886428285723028
347	OID20105_ACE2	0	0	0	1	-0.248998359072513	0.128645392474124	0.122524501827177
348	OID20108_PAG1	0	0	0	1	-0.108230041666762	-0.12155236396054	0.115980447076979
349	OID20132_PCDH17	0	0	0	1	0.0211206504318572	-0.0768134389535686	0.0929401188535508
350	OID20137_ACY1	0	0	0	1	-0.105027147423239	0.0110187789244574	0.0826307371997986
351	OID20147_IL6ST	0	0	0	1	0.0646768436692883	0.0115091708615616	-0.0219247851574407
352	OID20157_CDH6	0	0	0	1	0.220337774085379	-0.0941957481594308	-0.0688692549600572
353	OID20161_TYRO3	0	0	0	1	-0.0305217324500975	-0.110165815885607	0.0234261372273859
354	OID20173_GPNMB	0	0	0	1	0.0192297117311982	-0.127845292049942	0.0149615552517603
355	OID20208_COL4A1	0	0	0	1	-0.0646927615813014	0.0715896849591232	0.14017393716335
356	OID20213_SORT1	0	0	0	1	-0.0328129371726923	-0.0665785024908925	0.0900788616685677
357	OID20249_ADAMTS13	0	0	0	1	0.0836406264871204	0.0558923348136321	-0.082782603739752
358	OID20251_GDF15	0	0	0	1	-0.324380284177181	-0.264553041178365	-0.00820245777787205
359	OID20269_MET	0	0	0	1	0.0476536753329431	-0.0376792607935143	-0.0424997931016178
360	OID20271_CA3	0	0	0	1	-0.117722176597921	0.307890859430427	0.0630962376724468
361	OID20273_ALCAM	0	0	0	1	0.14059342746312	-0.0391633480121139	0.0143609274264735
362	OID20279_CRTAC1	0	0	0	1	0.129146376510003	0.0771029024213777	-0.103254148382847
363	OID20337_PRCP	0	0	0	1	0.0698420430487789	0.0106672411839258	0.000554069970063154
364	OID20347_CNDP1	0	0	0	1	0.0988692810246422	-0.0132607027703388	-0.00356156210622277
365	OID20350_ANPEP	0	0	0	1	0.00707897772267873	0.00649190460439497	0.0446250439414543
366	OID20370_KIT	0	0	0	1	0.145112190347104	-0.0294675296090684	-0.148967898818062
367	OID20402_PROC	0	0	0	1	0.0649028957365966	-0.0666451423282121	0.021341222166225
368	OID20417_TGFBI	0	0	0	1	0.125307729896212	-0.00411642818002781	-0.0337537115246298
369	OID20418_TIMP1	0	0	0	1	-0.00918591685788252	-0.140830707928921	0.108292038528765
370	OID20481_IL17D	0	0	0	1	-0.0302752683203141	0.0858522755235416	-0.0456005245972806
371	OID20527_DPP10	0	0	0	1	-0.0172383266802499	-0.192192656414882	0.0171688250666552
372	OID20561_CXADR	0	0	0	1	0.00896008888936688	-0.104268983589602	0.066571141085147
373	OID20591_NTF3	0	0	0	1	0.181696616061074	0.0574125205664235	-0.0945911624481868
374	OID20621_TGFB1	0	0	0	1	0.0136386849245115	-0.0560352897985821	0.0512949176905477
375	OID20651_ADAM23	0	0	0	1	0.0341193203305038	0.0337644506777917	-0.0772066365969213
376	OID20652_IL18R1	0	0	0	1	-0.0842004412697921	-0.0484129071107651	0.139085842718013
377	OID20657_MERTK	0	0	0	1	0.000451998925510428	-0.0153464734247495	0.0673291967036109
378	OID20689_ENPP7	0	0	0	1	-0.0088058134597601	0.162553201076785	0.0350902326796727
379	OID20716_CD58	0	0	0	1	0.125137669603908	-0.0292454791285493	-0.110043839409407
380	OID20734_ROBO1	0	0	0	1	-0.0141740194636742	-0.0652670346757122	0.0422481312327891
381	OID20847_PTS	0	0	0	1	-0.267278778996343	-0.0547261538978323	0.159887811673598
382	OID20861_GDNF	0	0	0	1	-0.0848378210171812	0.0536162032027564	0.0848176530483388
383	OID20862_SLIT2	0	0	0	1	0.110965943221967	-0.152468561878075	-0.0140329503318443
384	OID20866_MUC13	0	0	0	1	-0.0117201633131119	0.020098528370896	0.036518374072571
385	OID20947_TMPRSS5	0	0	0	1	-0.147212326628453	-0.0759122574664777	-0.0295473578456062
386	OID21011_PVR	0	0	0	1	-0.0753936922637538	-0.0656838390927225	0.113701454626337
387	OID21029_BST2	0	0	0	1	-0.129398327799798	-0.0252492613721144	0.198330566811963
388	OID21048_SCARF2	0	0	0	1	0.0441592162045743	-0.0936695470314492	-0.0400674049924941
389	OID21074_NPTX1	0	0	0	1	0.130287911480352	-0.00438288441805633	-0.163903270065966
390	OID21075_GGT1	0	0	0	1	-0.141230100807239	0.0885011945899833	0.0758762396808936
391	OID21076_BCAM	0	0	0	1	0.0737454579599021	-0.0346879396257976	-0.0174670109616785
392	OID21081_NRP2	0	0	0	1	-0.0231780052289527	-0.149550220387353	0.0184760026116185
393	OID21098_SUSD2	0	0	0	1	0.161345466829402	0.0142713280211854	-0.0475776230547861
394	OID21104_THBS2	0	0	0	1	-0.077353452556774	-0.09341349592392	0.0259220466791249
395	OID21109_SPINT1	0	0	0	1	0.126442783502792	-0.0646343934164662	-0.0183700918809042
396	OID21146_IGF2R	0	0	0	1	0.00657616961688693	-0.0918641840107184	0.0255947969684094
397	OID21162_ANKRD54	0	0	0	1	-0.223682432556003	0.21566700891571	0.00736958610223316
398	OID21164_VTCN1	0	0	0	1	0.0234710104961597	0.00286296487143011	-0.0348233055918149
399	OID21167_NINJ1	0	0	0	1	-0.0352607028260027	-0.0958860391371407	0.0873759764876165
400	OID21174_RRM2B	0	0	0	1	-0.076721348954332	-0.0681786175052261	0.00450875810068153
401	OID21260_ENTPD2	0	0	0	1	0.05838288314512	-0.0224638408598138	-0.0181232774333344
402	OID21274_IGF1R	0	0	0	1	-0.0312540367176179	-0.29959138415907	-0.000759586244545596
403	OID21289_SEZ6L2	0	0	0	1	-0.00171202868939315	-0.21220956544311	-0.0370917324769221
404	OID21294_ADGRG1	0	0	0	1	-0.137938845266264	-0.298720662682956	0.05993969422841
405	OID21312_IGSF3	0	0	0	1	-0.400861436031591	-0.247081733390041	0.0356941045457074
406	OID21329_SEMA4C	0	0	0	1	0.00811862748410344	-0.0935957110990756	0.0385911219813794
407	OID21382_VAT1	0	0	0	1	-0.00659056586775773	-0.0743626379936099	-0.0507851413355319
408	OID21397_EPS8L2	0	0	0	1	0.0907384981818788	0.0174889506292363	0.0382109701028716
409	OID21401_CA14	0	0	0	1	-0.0845066210669953	-0.195711348296873	-0.0286117424462777
410	OID21422_HAVCR1	0	0	0	1	-0.091944846461767	0.146375992297225	0.152600203576438
411	OID21443_PRTG	0	0	0	1	0.152420809643866	-0.192716607423801	-0.127517176345408
412	OID21458_NCS1	0	0	0	1	0.145041340639066	-0.100344077468485	-0.12238330360688
413	OID21480_DCXR	0	0	0	1	-0.0627525645174306	0.158638960320312	0.0504503423439127
414	OID21487_PODXL2	0	0	0	1	-0.0413500012379816	-0.180584188102971	0.0178983513146159
415	OID21498_NT5E	0	0	0	1	-0.0176456971995349	-0.0118978411993462	0.0674421849819172
416	OID21512_TFPI2	0	0	0	1	-0.0307995882539414	-0.142185704220014	0.0995413799303718
417	OID21520_ERBB2	0	0	0	1	0.204602604148522	0.0453054385363997	-0.135828458448008
418	OID21528_CEACAM1	0	0	0	1	0.0190481749431083	0.000667901747880486	0.0394206210806512
419	OID30096_UBQLN3	0	0	0	1	-0.0198736081422511	-0.00971482143890867	0.0412971235228532
420	OID30141_MANSC4	0	0	0	1	0.156766073391696	-0.0865747515245358	0.103049822154835
421	OID30217_COQ7	0	0	0	1	-0.131600512007454	-0.0323648468289428	0.0255311818511372
422	OID30244_AHNAK2	0	0	0	1	0.0579064640198816	-0.0463179908104629	-0.011276179427453
423	OID30310_SRPX	0	0	0	1	-0.146243978296422	0.00947650465523911	0.116733124579909
424	OID30318_TIMP2	0	0	0	1	0.0141782245687551	-0.047242131945471	0.0176529414893869
425	OID30326_TCTN3	0	0	0	1	0.0139400879665589	0.0363061389421787	-0.0118303172606184
426	OID30330_IGSF9	0	0	0	1	-0.0770363052593261	-0.0118086550168236	-0.0466176874013917
427	OID30343_PTPRZ1	0	0	0	1	-0.115779202332953	-0.116053070606912	-0.0510039007131218
428	OID30347_MELTF	0	0	0	1	0.0132543682318337	-0.0819252819665916	-0.011623346007079
429	OID30370_ADAMTSL2	0	0	0	1	-0.0678259090173044	-0.112519085424365	0.0520651162699415
430	OID30379_COL3A1	0	0	0	1	0.0144414283114626	-0.0094074752060414	0.037932643448657
431	OID30397_CSPG4	0	0	0	1	-0.267588294780985	0.0453743944861604	0.093674100964287
432	OID30417_GOT1	0	0	0	1	-0.109945277734675	0.0745333134454012	0.155152006513042
433	OID30426_KDM3A	0	0	0	1	-0.0121270093641018	-0.100960169892935	0.0725842015809724
434	OID30491_ADAM12	0	0	0	1	-0.186517244626358	-0.0280844794491295	0.0601009549852223
435	OID30529_S100A13	0	0	0	1	0.155404007909837	-0.121702974260727	-0.187395155144538
436	OID30535_FGF16	0	0	0	1	-0.0599190269665196	0.120799214798408	0.164488879478312
437	OID30550_PDZK1	0	0	0	1	-0.118079885773076	0.0215115558007255	0.106289217653765
438	OID30566_INSR	0	0	0	1	-0.0761706729527846	-0.0107961423539887	0.0790108535961463
439	OID30571_AKAP12	0	0	0	1	0.0258223637558699	-0.0312524385705287	-0.0271613351526735
440	OID30579_HEG1	0	0	0	1	0.113286908479587	0.00833864106344786	-0.0312244685149578
441	OID30587_COL5A1	0	0	0	1	0.186835939351716	-0.0530570828463119	-0.0483388342002749
442	OID30588_ADGRD1	0	0	0	1	-0.09378081737467	0.0165023374182089	0.0630364645057646
443	OID30593_CELSR2	0	0	0	1	0.0574588089257042	-0.105709825737889	-0.0920532919402077
444	OID30662_SDK2	0	0	0	1	0.131514854057234	-0.146898508144104	-0.0549060959841557
445	OID30687_TCN1	0	0	0	1	-0.0047757750668303	-0.214325537850377	-0.0521382788982106
446	OID30736_ECM1	0	0	0	1	0.152870518303062	-0.0668150011110782	-0.0607635347002685
447	OID30836_DOCK9	0	0	0	1	0.104287086156392	0.0011583396576349	-0.0563780133604445
448	OID30851_CBLN1	0	0	0	1	-0.0643997781927326	0.0697772828903639	-0.0354204760427051
449	OID30855_KLRC1	0	0	0	1	-0.0664536303767514	-0.0400941822866313	0.131024557615857
450	OID30914_CUZD1	0	0	0	1	0.0158756168083053	0.021691031248993	0.0860147937235943
451	OID30923_TBR1	0	0	0	1	-0.0420063822993627	0.127784206294566	0.0787844323334307
452	OID30931_FZD10	0	0	0	1	0.0529425208746631	0.0367202359254349	-0.00548166529372518
453	OID30953_DCC	0	0	0	1	0.106741628550062	-0.0245782513559207	-0.124684847994545
454	OID30981_SOX2	0	0	0	1	0.00540550425424574	0.00899192928097951	-0.028335972883283
455	OID31044_EFHD1	0	0	0	1	-0.0549828365484492	0.0112849535024567	0.0985108484874206
456	OID31049_C1QTNF6	0	0	0	1	-0.237067087940364	0.0624633699129288	0.144897350671129
457	OID31098_HSD17B14	0	0	0	1	-0.0780234343137915	0.0677654490474571	0.175471593930298
458	OID31103_TMPRSS11D	0	0	0	1	0.0442717427544124	-0.0761827874259716	0.0171325475621422
459	OID31200_PSMC3	0	0	0	1	0.056823903499441	0.00422113184781351	-0.0089841634029533
460	OID31303_ZNF75D	0	0	0	1	0.145831630299316	-0.0442895813727821	-0.00706769456840563
461	OID31323_SAP18	0	0	0	1	0.0517627081110826	-0.0107807957654608	-0.0588490694805802
462	OID31340_GPRC5C	0	0	0	1	-0.448007483749457	0.117936735918642	0.319922619226346
463	OID31380_ALDH2	0	0	0	1	-0.0836644050098172	0.0277982900194373	0.142897272154678
464	OID31381_FNTA	0	0	0	1	0.0972894839789259	-0.13261471508683	-0.00364231247192627
465	OID31424_HSPA2	0	0	0	1	-0.157785395815224	-0.0679941729051673	0.030110732163647
466	OID31440_LRRC37A2	0	0	0	1	-0.0482745460359604	-0.081198523700204	0.105526632411531
467	OID31444_MCTS1	0	0	0	1	-0.0629416336286321	0.0285311831210196	0.0162742875179601
468	OID31456_PCDH7	0	0	0	1	-0.0201863145908431	0.0132707012972074	-0.0141064966098896
469	OID31490_NCR3LG1	0	0	0	1	-0.0947698420081414	-0.235301661535136	0.104982585457869
470	OID31512_CYB5R2	0	0	0	1	0.0367633207443024	-0.154274513534085	-0.0334862865911397
