## Supplementary material for "Multimodal blood based profiling reveals insights into mechanisms of immunotherapy resistance": Table S6

	Significant Response in Both Model	Significant Response in Original Model, Significant Subtype in Subtype Model	Significant Response Only in Original Model	Significant Response Only in Subtype Model
0	OID20134_CDH17	OID21274_IGF1R	OID30660_CHAD	OID20994_BMP4
1	OID21454_LEFTY2	OID21401_CA14	OID20101_IL6
2	OID20493_ITGB6	OID21289_SEZ6L2	OID20115_MSTN
3	OID21060_CPA2	OID30517_TYRP1	OID20148_DCTPP1
4	OID21483_CD1C	OID20251_GDF15	OID20153_CXCL8
5	OID21416_ITGAV	OID31490_NCR3LG1	OID20161_TYRO3
6	OID21014_STC1	OID20527_DPP10	OID20173_GPNMB
7	OID21531_MIA	OID21312_IGSF3	OID20196_KITLG
8	OID30592_HMCN2	OID20173_GPNMB	OID20246_IGFBP1
9	OID21121_MYOC	OID21487_PODXL2	OID20250_IL1RL1
10		OID20925_PAEP	OID20251_GDF15
11		OID20161_TYRO3	OID20329_PRTN3
12		OID20998_BCAN	OID20355_LBP
13		OID30687_TCN1	OID20359_TNC
14			OID20431_IL10
15			OID20438_LRRN1
16			OID20497_ENAH
17			OID20527_DPP10
18			OID20528_ITGA6
19			OID20537_SIGLEC10
20			OID20562_IL15
21			OID20563_IL6
22			OID20564_FCAR
23			OID20570_PTX3
24			OID20574_OSM
25			OID20576_IL4R
26			OID20592_TNFSF11
27			OID20600_TGFA
28			OID20631_CXCL8
29			OID20655_CCL13
30			OID20772_CCL24
31			OID20780_B4GALT1
32			OID20795_IFNL1
33			OID20860_KRT5
34			OID20904_MAD1L1
35			OID20911_IL6
36			OID20925_PAEP
37			OID20981_TNFRSF10B
38			OID20997_CXCL8
39			OID20998_BCAN
40			OID21019_MMP8
41			OID21096_CA6
42			OID21107_TNXB
43			OID21144_VSIG4
44			OID21187_RRM2
45			OID21227_NAMPT
46			OID21266_HPGDS
47			OID21274_IGF1R
48			OID21276_IL6
49			OID21289_SEZ6L2
50			OID21309_GRPEL1
51			OID21312_IGSF3
52			OID21388_NPY
53			OID21401_CA14
54			OID21410_DPY30
55			OID21430_CXCL8
56			OID21487_PODXL2
57			OID21502_ADAMTS8
58			OID30227_OXCT1
59			OID30261_SIGLEC8
60			OID30517_TYRP1
61			OID30570_ITGA2
62			OID30585_ACHE
63			OID30652_KLK7
64			OID30687_TCN1
65			OID30694_MRC1
66			OID30714_GSN
67			OID30751_LRG1
68			OID30786_SERPINA3
69			OID30984_RBFOX3
70			OID30991_LEO1
71			OID31067_VGF
72			OID31109_LMNB2
73			OID31127_FNDC1
74			OID31490_NCR3LG1
