## Supplementary material for "Multimodal blood based profiling reveals insights into mechanisms of immunotherapy resistance": Table S9

0	1	2	3	4	5
OID21408_HSPB6	OID20675_CXCL9	OID20096_GZMH	OID20228_CTSL	OID20752_CTRC	OID20666_IL12B
OID21505_WFDC2	OID21396_PDCD1	OID20604_GZMB	OID20221_SPON2	OID20280_CPA1	OID30681_CSF1R
OID20158_IL19	OID21265_CD28	OID20884_FMNL1	OID20411_ICAM1	OID20333_AMY2A	OID30697_CR1
OID21154_TFF1	OID21049_TNFRSF8	OID20462_SIT1	OID20940_CDCP1	OID20298_CELA3A	OID30291_CD80
OID20677_EPHA1	OID20697_CXCL10	OID20854_CASP1	OID20281_SERPINA11	OID31122_PNLIPRP1	OID20611_TNFSF10
OID21380_MSLN	OID21042_CXCL11	OID30455_MKI67	OID21082_SIGLEC5	OID20252_PLA2G1B	OID20312_CHIT1
OID21262_SORCS2	OID20649_CD6	OID20514_SH2D1A	OID20654_C1QA	OID21150_CTRB1	OID30332_FCAMR
OID21431_CAPG	OID21040_CD74	OID31505_IFI30	OID20190_SIGLEC7	OID20340_AMY2B	OID30383_PRG3
OID20863_NOS1	OID21228_CLEC6A	OID20203_RNASE3	OID20690_SIGLEC1	OID20364_PRSS2	OID20586_LTA
OID20327_RETN	OID20605_IL32	OID21118_TMSB10	OID20360_CD163	OID21156_CLPS	OID20369_TFRC
OID20970_LAYN	OID20692_CD48	OID31128_GBP1	OID21390_SIGLEC9	OID20266_REG1B	OID21327_IL12A_IL12B
OID20635_CD79B	OID20781_LGALS9	OID21359_APBB1IP	OID21389_EBI3_IL27	OID30693_PNLIP	OID21152_LILRA2
OID30296_MYBPC1	OID20985_TNFRSF9	OID30321_UBE2L6	OID21062_FOLR2	OID20289_CPB1	OID20598_PTPRM
OID30381_PRG2	OID21449_CD5	OID21431_CAPG	OID20852_SLC39A14	OID31157_CTRL	OID20665_FASLG
OID20646_TNFRSF11A	OID21315_LAG3	OID21360_OGFR	OID20169_SDC1	OID20258_REG3A	OID20496_SLAMF1
OID20509_SPINK4	OID20914_CRTAM	OID20828_FGR	OID20209_LILRA5	OID20415_REG1A	OID30775_CD5L
OID21142_RELT	OID21024_CXCL13	OID30537_ITGAL	OID20283_SEMA7A	OID20539_SLC39A5	OID20387_FCGR3B
OID20126_CLC	OID21527_CD27	OID20745_CCL17	OID30614_NHLRC3	OID20677_EPHA1	OID30265_ZP3
OID20400_CST3	OID20653_TNFRSF4	OID20663_GZMA	OID20776_OSCAR	OID20541_MLN	OID20752_CTRC
OID20688_SCGB1A1	OID21393_ITGB7	OID20234_TYMP	OID20363_AXL	OID20674_CCL25	OID30614_NHLRC3
OID20263_MB	OID21145_TNFRSF1B	OID21132_GNLY	OID20197_PILRB	OID20509_SPINK4	OID20495_IFNG
OID20392_LCN2	OID20848_TNF	OID20931_NAAA	OID20598_PTPRM	OID20654_C1QA	OID20599_CD70
OID21444_CCN4	OID20267_IL2RA	OID30896_BATF	OID21429_LRIG1	OID20585_IL17RB	OID30380_PTPRC
OID20325_IGFBP2	OID20348_IL18BP	OID20126_CLC	OID31505_IFI30	OID21002_PLA2G10	OID21390_SIGLEC9
OID21439_MMP12	OID20663_GZMA	OID30265_ZP3	OID20290_SELE	OID20721_CKMT1A_CKMT1B	OID20638_LAMP3
OID20638_LAMP3	OID20473_TNF	OID21381_VMO1	OID20323_LILRB1	OID20369_TFRC	OID20628_CD244
OID20539_SLC39A5	OID21237_TNF	OID21020_SEMA4D	OID20764_PLAUR	OID20180_TINAGL1	OID21020_SEMA4D
OID21094_PIK3IP1	OID20514_SH2D1A	OID30291_CD80	OID20548_CEACAM21	OID21381_VMO1	OID21082_SIGLEC5
OID21469_CD300LF	OID20629_KLRB1	OID20834_NOS3	OID21357_AREG	OID20596_KRT19	OID20210_MARCO
OID30235_RNF149	OID20315_ITGB2	OID20312_CHIT1	OID20240_LDLR	OID20763_PRSS8	OID30553_CSF2RB
