## Supplementary material for "Multimodal blood based profiling reveals insights into mechanisms of immunotherapy resistance": Table S10

	genes	interaction_ps	response_ps	timeline_ps	interaction_eff	response_eff	timeline_eff
1	GDT	0.144794409898694	0.155981216521401	0.159086389594983	0.410812395518033	0.0902097644147822	-0.00707925917587474
2	B_NAIVE	0.0166782445515848	0.528040460406873	0.630817852792973	1.03191889334945	-0.291747597775749	-0.618854998129848
3	B_MEM	0.614377003697966	0.32381708548477	0.963493610505674	0.641654816304342	-1.49704438895203	-0.349960080998512
4	PB	0.463146940996979	0.376853538650313	0.35830457297341	0.0136327106041253	0.00257882288308979	0.00172109762382169
5	CD16_NK	0.825682802005463	0.737672098067113	0.139037971479521	0.27633913734635	-0.436052412232747	-1.06864588610057
6	CD56hi_NK	0.797846522843601	0.872588555363892	0.621277720859654	0.0371030106363054	-0.0360399031271129	-0.0543420122581303
7	CD16neg_NK	0.595780155019398	0.301098383351145	0.421291950750747	-0.120119226889054	-0.142018119807763	-0.0310361520924321
8	cMONO	0.839997632682024	0.544821995892029	0.795449522105527	0.244133551112177	0.348893108841682	-0.278809206118574
9	ncMONO	0.99960386934447	0.81320166608218	0.897321413863617	0.000234790734454099	0.0832762307212404	0.0303971036759954
10	inMONO	0.431065415336214	0.69604011360293	0.550606930328214	-0.110520457819251	0.0903952829321965	0.0133847606583332
11	pDC	0.828664872429293	0.85517482725543	0.0961767112183458	-0.0175868859549056	0.0255585295042156	0.0767352334000556
12	cDC	0.357356248882999	0.767254074090246	0.17244057095804	0.131808809695155	-0.0412263301979301	0.0319171118726055
13	BASOPHIL	0.439181638775223	0.258310248931708	0.148168813221764	0.0137980540504309	-0.0223096809285209	-0.0198233950085764
14	NKT	0.404440778327241	0.998712021204399	0.706229216874427	-0.639585622806997	0.32055160206647	0.464283991760754
15	DPT	0.276061045441312	0.480742379336902	0.3061527823548	-0.0708880723049765	-0.0199292301622435	0.0687380731999092
16	DNT	0.492123681227874	0.463002280530482	0.256734383183968	-0.130432700011338	0.164886541614414	-0.0425803901374892
17	CD8_TNAIVE	0.55223130832184	0.0375543483348805	0.0624082940464797	-0.270180246724606	1.19719753310177	-0.290185124561116
18	CD8_TCM	0.110696324714307	0.323673031366533	0.428948543213734	-0.88208418005376	0.0569162964774028	0.222841105343718
19	CD8_TEM	0.352186222957984	0.971825536456017	0.609333082840856	-0.261256104106094	0.122290094235745	0.0589404584930256
20	CD8_TEMRA	0.929041019460633	0.39887467646539	0.191002518274905	0.0337077741522513	0.29389048366376	0.231161732125527
21	TREG	0.254524500503399	0.56713755734712	0.0142860390381817	0.179960556209434	-0.0357094216795907	-0.284563076014326
22	transDC	0.62784996363526	0.277291880884135	0.483769381807647	-0.00362363399643788	0.0144354787780921	0.00443014506616705
23	CD4_TFH	0.978682236764924	0.277092345081425	0.0889433355390694	0.00326441343083252	-0.0680705704795536	-0.105721105158104
24	CD4_TSCM	0.972932800291917	0.6508751577796	0.82880181418478	-0.00486596805213977	-0.0818467036374918	0.0179395267166888
25	CD4_TNAIVE	0.920613012465344	0.564908226693903	0.212844114968598	-0.157473138025841	0.776626136920671	1.06492900100834
26	CD4_TCM	0.482104932081477	0.38730009933042	0.199073467334816	-1.024823134905	-0.47960793638361	1.44992907898746
27	CD4_TEM	0.261416251393659	0.481564024939638	0.576724994062841	-0.347336883460065	-0.0161946527648822	0.0874563837280097
28	CD4_TEMRA	0.244539187289547	0.354263871337035	0.83281716258962	-0.118701397552697	-0.0605742820506686	0.0700978499806016
