## Supplementary material for "Multimodal blood based profiling reveals insights into mechanisms of immunotherapy resistance": Table S11

Cluster 34	Cluster 3	Cluster 35	Cluster 28	Cluster 33	Cluster 7	Cluster 36	Cluster 13	Cluster 9	Cluster 1	Cluster 2	Cluster 4	Cluster 8	Cluster 38	Cluster 37	Cluster 16	Cluster 32	Cluster 30	Cluster 10	Cluster 6	Cluster 22	Cluster 5	Cluster 21	Cluster 31	Cluster 15	Cluster 27	Cluster 39	Cluster 29	Cluster 40	Cluster 25	Cluster 20	Cluster 24	Cluster 23	Cluster 12	Cluster 17	Cluster 18
GDF15	GDF15	GDF15	GDF15	GDF15	VSIG4	GDF15	GDF15	VSIG4	DPP10	GRPEL1	GDF15	LMNB2	VSIG4	GDF15	GDF15	GDF15	GDF15	GDF15	GDF15	GRPEL1	GDF15	DCTPP1	STC1	GDF15	RRM2	SIGLEC10	LMNB2	SIGLEC10	LMNB2	GRPEL1	IL15	RRM2	PAEP	RBFOX3	PAEP
VSIG4	VSIG4	VSIG4	IL6	LMNB2	GDF15	IGSF3	VSIG4	LMNB2	GDF15	GDF15	VSIG4	VSIG4	IL15	SIGLEC10	CA14	IGSF3	VSIG4	RBFOX3	VSIG4	IL1RL1	RBFOX3	MRC1	SIGLEC10	VSIG4	SERPINA3	IL10	RBFOX3	DCTPP1	OSM	DPY30	GDF15	IL6	GDF15
RBFOX3	RBFOX3	RBFOX3	VSIG4	TNFRSF10B	LMNB2	GRPEL1	TNFRSF10B	VGF	IGSF3	IGSF3	B4GALT1	B4GALT1	LMNB2	IL4R	VSIG4	VSIG4	PAEP	VSIG4	RBFOX3	IL15	VSIG4	SIGLEC10	IGSF3	RBFOX3	GDF15	DCTPP1	GDF15	LMNB2	STC1	OXCT1	LRG1	MAD1L1
LMNB2	B4GALT1	IL6	TGFA	VSIG4	B4GALT1	IGFBP1	RBFOX3	B4GALT1	GRPEL1	DPP10	RBFOX3	NCR3LG1	SIGLEC10	IGSF3	RBFOX3	TNFRSF10B	RBFOX3	TNFRSF10B	NCR3LG1	GDF15	NCR3LG1	IL10	B4GALT1	BCAN	IL6	RRM2	IL15	VSIG4	VSIG4
B4GALT1	NCR3LG1	TNFRSF10B	MRC1	RBFOX3	RBFOX3	CA14	IL6	NCR3LG1	IL4R	IL4R	LMNB2	RBFOX3	RRM2	NCR3LG1	IL6	BCAN	B4GALT1	IL4R	B4GALT1	BCAN	SIGLEC10	GDF15	IL4R	IL6	VSIG4	LMNB2	VSIG4	NCR3LG1	GDF15
NCR3LG1	LMNB2	TGFA	RBFOX3	IL6	NCR3LG1	MRC1	BCAN	RBFOX3	SIGLEC10	MRC1	NCR3LG1	GDF15	GDF15	VSIG4	TGFA	NCR3LG1	TNFRSF10B	LMNB2	LMNB2	IL6	BCAN	VSIG4	MAD1L1	LMNB2	LRG1	MAD1L1	TGFA	GRPEL1	TGFA
TGFA	TNFRSF10B	LRG1	LRG1	NCR3LG1	VGF	STC1	TGFA	CA14	CXCL8	NCR3LG1	TNFRSF10B	VGF	IL10	GRPEL1	LMNB2	GPNMB	TGFA	NCR3LG1	SIGLEC10	IGSF3	TNFRSF10B	CXCL8	DPY30	IL15	IL15	IL4R	IL4R
TNFRSF10B	SIGLEC10	LMNB2	RRM2	MAD1L1	TNFRSF10B	SIGLEC8	CA14	GDF15	MRC1	CXCL8	SIGLEC10	PODXL2	PRTN3	RBFOX3	TNFRSF10B	MRC1	LMNB2	TGFA	TNFRSF10B	IGFBP1	MRC1	TNFRSF10B	DCTPP1	TNFRSF10B	FCAR	STC1	TNFRSF10B
SIGLEC10	TGFA	SIGLEC10	LMNB2	MRC1	IL4R	SIGLEC10	LMNB2	PODXL2	NCR3LG1	RBFOX3	IL4R	SIGLEC10	MAD1L1	MRC1	MRC1	RBFOX3	NCR3LG1	IL15	IGF1R	CA14	B4GALT1	RBFOX3	IL10	TGFA	SIGLEC10	TNFRSF10B
IL4R	VGF	MRC1	TNFRSF10B	TNC	CA14	IL6	IL15	IL4R	IL1RL1	SIGLEC10	LRG1	TNFRSF10B	IFNL1	TNFRSF10B	RRM2	B4GALT1	IL4R	BCAN	IL4R	CXCL8	TGFA	SEZ6L2	TNFRSF10B	CA14	PRTN3
MRC1	IL4R	IL15	IL15	DCTPP1	PODXL2	DPP10	SIGLEC10	DPY30	SIGLEC8	IL1RL1	TGFA	TGFA	MRC1	LMNB2	GRPEL1	TGFA	SIGLEC10	LRG1	MRC1	RBFOX3	IGSF3	DPY30
IL6	MIA	B4GALT1	DPY30	TGFA	TGFA	VSIG4	IL4R	MIA	STC1	STC1	MRC1	IL4R	B4GALT1	B4GALT1	MAD1L1	SIGLEC10	MAD1L1	IL6	IGSF3	MIA	IL1RL1	IFNL1
SIGLEC8	SIGLEC8	BCAN	IL10	B4GALT1	SIGLEC10	RBFOX3	MRC1	TNFRSF10B	RBFOX3	SIGLEC8	IL15	MIA	NCR3LG1	DCTPP1	SIGLEC8	IL1RL1	SEZ6L2	B4GALT1	TGFA	MRC1	DPY30
STC1	MAD1L1	IL4R	TNC	LRG1	MIA	TNFRSF10B	B4GALT1	SIGLEC10	SEZ6L2	SEZ6L2	IL6	CA14	IL6	STC1	IL15	CXCL8	IL6	MRC1	DPY30	IL4R	IGF1R
MAD1L1	STC1	NCR3LG1	PRTN3	SEZ6L2	IGF1R	DPY30	OSM	IGF1R	DCTPP1	TNFRSF10B	DPY30	IGF1R	DCTPP1	DPP10	B4GALT1	IL15	OSM	CA14	GPNMB	STC1	STC1
IGSF3	IGF1R	CA14	BCAN	IL15	DPY30	TGFA	RRM2	TGFA	TNFRSF10B	VSIG4	SIGLEC8	SIGLEC8	PODXL2	IL10	SIGLEC10	IL4R	LRG1	SIGLEC8	STC1	RRM2
IL15	IL15	MAD1L1	MAD1L1	DPY30	LRG1	MAD1L1	LRG1	STC1	VSIG4	LMNB2	IGSF3	IL15	STC1	IL6	OSM	IL10	IL15	IL10	LBP
DPY30	LRG1	GRPEL1	SIGLEC10	SIGLEC10	MRC1	BCAN	PAEP	MAD1L1	IL6	IL6	LBP	DPY30	RBFOX3	RRM2	DPY30	STC1	DPY30	SIGLEC10	PRTN3
LRG1	DPY30	RRM2	SERPINA3	BCAN	SIGLEC8	OSM	SIGLEC8	MRC1	PTX3	PTX3	STC1	MAD1L1	SIGLEC8	IL15	BCAN	GRPEL1	MMP8	TNC
GRPEL1	IL6	DPY30	B4GALT1	IL1RL1	STC1	FCAR	NCR3LG1	SEZ6L2	FCAR	IL15	IGF1R	DCTPP1	SERPINA3	SIGLEC8	LRG1	SIGLEC8	SIGLEC8	PTX3
IL1RL1	PODXL2	OSM	OSM	STC1	IL15	IL1RL1	MMP8	ENAH	IL10	FCAR	PRTN3	SEZ6L2	DPY30	CXCL8	IL4R	DPY30	BCAN
IGF1R	MRC1	IL1RL1	FCAR	SIGLEC8	MAD1L1	CXCL8	GRPEL1	IL15	GPNMB	MAD1L1	MAD1L1	PTX3	IL4R	MAD1L1	LBP	LBP	PRTN3
LBP	LBP	LBP	CA14	PRTN3	IL6	B4GALT1	PRTN3	SIGLEC8	B4GALT1	DCTPP1	MIA	STC1	TNFRSF10B	IFNL1	IL10	DPP10	MRC1
DCTPP1	CA14	TNC	GRPEL1	IL4R	SEZ6L2	IL4R	IL10	LBP	LMNB2	ENAH	ENAH	LRG1	OXCT1	PTX3	IGSF3	IGF1R
PRTN3	PRTN3	SIGLEC8	OXCT1	IFNL1	DCTPP1	LBP	LBP	PRTN3	MAD1L1	GPNMB	VGF	MRC1	LRG1	TYRO3	IL1RL1
VGF	DCTPP1	IL10	NCR3LG1	LBP	PRTN3	LMNB2	MAD1L1	LRG1	TYRO3	IGFBP1	GRPEL1	RRM2	GRPEL1	IL1RL1	MMP8
OSM	GRPEL1	SERPINA3	CXCL8	IGSF3	IGFBP1	MMP8	PTX3	DCTPP1	IGFBP1	IGF1R	IL1RL1	LBP	TNC	SEZ6L2	IFNL1
IL10	IGSF3	MMP8	SIGLEC8	GRPEL1	IL1RL1	RRM2	DPY30	IL1RL1	ENAH	TGFA	GPNMB	IFNL1	LBP	LBP	FCAR
TNC	IL1RL1	PRTN3	MMP8	IL10	GRPEL1	GPNMB	FCAR	IGFBP1	TGFA	DPY30	SERPINA3	MMP8	CXCL8	GPNMB
MMP8	SEZ6L2	IGSF3	IGSF3	RRM2	ENAH	IL10	STC1	IGSF3	DPY30	TYRO3	SEZ6L2
MIA	GPNMB	PTX3	STC1	CXCL8	TNC	NCR3LG1	TNC	IL6	IFNL1	IFNL1	PODXL2
CXCL8	OSM	STC1	LBP	SERPINA3	IGSF3	IL15	IL1RL1	TYRP1
FCAR	TYRP1	PAEP	IL1RL1	FCAR	LBP	LEO1	TYRP1
RRM2	IL10	CXCL8	IL4R	DPP10	GPNMB	PODXL2
PODXL2	FCAR	FCAR	TCN1	ENAH	TYRP1	TCN1
TYRP1	ENAH	SEZ6L2	ENAH	CA14	SERPINA3
ENAH	IFNL1	OXCT1	TYRP1	OSM
GPNMB	IGFBP1	DCTPP1	DCTPP1	IGF1R
PTX3	SERPINA3	IGFBP1	IFNL1
IFNL1	PTX3	IFNL1
SERPINA3	CXCL8	DPP10
SEZ6L2	TNC	LEO1
BCAN	TYRO3	ENAH
TCN1	MMP8	TYRP1
TYRO3	RRM2
LEO1
IGFBP1
