## Supplementary material for "Multimodal blood based profiling reveals insights into mechanisms of immunotherapy resistance": Table S12

Cluster 34	Cluster 3	Cluster 35	Cluster 28	Cluster 33	Cluster 7	Cluster 36	Cluster 13	Cluster 9	Cluster 1	Cluster 2	Cluster 4	Cluster 8	Cluster 38	Cluster 37	Cluster 16	Cluster 32	Cluster 30	Cluster 10	Cluster 6	Cluster 22	Cluster 5	Cluster 21	Cluster 31	Cluster 15	Cluster 27	Cluster 39	Cluster 29	Cluster 40	Cluster 25	Cluster 20	Cluster 24	Cluster 23	Cluster 12	Cluster 17	Cluster 18
Implicit viral Sepsis	Fluid overload	Bacterial, viral and other infectious agents	Other infectious diseases	Hypertension, Pulmonary Arterial	Hypertensive Renal Disease	Type 2 diabetes without complications	Viral agents as the cause of diseases classified to other chapters	Dialysis	Cirrhosis of liver, NAS	Alcoholic liver disease	Anaemia in chronic diseases classified elsewhere	Chronic nephritic syndrome	Lupus erythematosus	Viral hepatitis	Diarrhoea and gastroenteritis of presumed infectious origin	Background diabetic retinopathy	Folate deficiency anaemia	Alzheimer's disease (Atypical or mixed), excluding more controls	Diabetic nephropathy, excluding more controls	Mental and behavioural disorders due to alcohol, excluding acute intoxication	Type 2 diabetes with peripheral circulatory complications	Coeliac disease	Chronic lymphocytic leukaemia and small lyphocytis leukaemia, excluding all cancers (controls excluding all cancers)	Malignant melanoma of skin, excluding all cancers (controls excluding all cancers)	Other/unspecified seropositive rheumatoid arthritis	Diffuse large B-cell lymphoma, excluding all cancers (controls excluding all cancers)	Arterial embolism and thrombosis of lower extremity artery	Idiopathic thrombocytopenic purpura	Other diseases of blood and blood-forming organs	Allergic asthma (mode)	Crohn's disease NAS	Arthropathic psoriasis	Bradycardia, unspecified, drug-induced	Other crystal arthropathies	Dementia in other diseases classified elsewhere
Viral and other specified intestinal infections	Hyperkalaemia	Other bacterial intestinal infections	Other viral diseases	Other pulmonary heart/vessel disease		Bell's palsy	Viral infections characterized by skin and mucous membrane lesions		Hypertension, portal	Hepatic failure, not elsewhere classified	Glomerular disorders in diseases classified elsewhere		Sicca syndrome [Sj歡ren]	Malignant neoplasm of intrahepatic ducts, biliary tract and gallbladder, excluding all cancers (controls excluding all cancers)	Certain infectious and parasitic diseases	Diabetic neuropathy	Diseases of spleen	Nontoxic multinodular goitre	Type 2 diabetes with renal complications	Alcohol use disorder, ICD-based		Intestinal malabsorption	Lymphoid leukaemia	Malignant neoplasm of ovary, excluding all cancers (controls excluding all cancers)	Seropositive rheumatoid arthritis, wide	Non-Hodgkin lymphoma, all, excluding all cancers (controls excluding all cancers)	Other arterial embolism and thrombosis			Other specified/unspecified bacterial intestinal infections	Crohn disease (strict definition, all UC cases excluded)	Psoriatic arthropathies	Malignant neoplasm of bladder, excluding all cancers (controls excluding all cancers)	Other disorders of the musculoskeletal system and connective tissue	Circumscribed brain atrophy
Acidosis	Hyperparathyroidism	Bacterial infection, other or unspecified	Streptococcus and staphylococcus as the cause of diseases classified to other chapters	Secondary right heart disease		Other facial nerve disorders	Zoster [herpes zoster]		Other other unspecified disorders of the circulatory system				Systemic lupus erythematosus	Other and unspecified aplastic anaemias	Intestinal infectious diseases	Type 1 diabetes without complications	Alkalosis	Deficiency of other B group vitamins		Alcohol dependence				Malignant neoplasm of pancreas, excluding all cancers (controls excluding all cancers)		Non-follicular lymphoma, hilmo, excluding all cancers				Benign lipomatous neoplasm of skin and subcutaneous tissue of limbs	Crohn disease	Other psoriatic arthropathies	Malignant neoplasm of corpus uteri, excluding all cancers (controls excluding all cancers)	Postprocedural musculoskeletal disorders, not elsewhere classified	Postviral fatigue syndrome
Disorders of plasma-protein metabolism, not elsewhere classified	Disorders of parathyroid gland	Candidiasis	Other viral diseases, not elsewhere classified	Interstitial lung disease		Cerebral atherosclerosis	Non-small cell lung cancer, excluding all cancers (controls excluding all cancers)		Oesophageal varices					Purpura and other haemorrhagic conditions	Viral warts	Type 2 diabetes with neurological complications	Generalized epilepsy	Dementia in Alzheimer disease		Acute alcohol intoxication				Benign lipomatous neoplasm		Other and unspecified types of non-Hodgkin lymphoma, hilmo, excluding all cancers				Benign lipomatous neoplasm of skin and subcutaneous tissue of trunk			Other malignant neoplasms of skin (=non-melanoma skin cancer), excluding all cancers (controls excluding all cancers)	Wrist or foot drop (acquired)	Other embolism and thrombosis
Gout, unspecified	Pulmonary oedema	Mycoses	Malignant neoplasm of stomach, excluding all cancers (controls excluding all cancers)	Idiopathic pulmonary fibrosis		Chronic pancreatitis	Malignant neoplasm of oesophagus, excluding all cancers (controls excluding all cancers)		Fibrosis and cirrhosis of liver					Thrombocytopenia, unspecified	Asthma, unspecified (mode)	Type 2 diabetes with ophthalmic complications	Bronchitis, not specified as acute or chronic	Unspecified dementia						Other benign neoplasms of skin						Benign neoplasm of meninges			Malignant neoplasm of prostate, excluding all cancers (controls excluding all cancers)		Synovial cyst of popliteal space [Baker]
Atherosclerosis, excluding cerebral and coronary sclerosis	Chronic kidney disease	Other bacterial agents as the cause of diseases classified to other chapters	Sarcoidosis	Other respiratory diseases principally affecting the interstitium		Other diseases of liver	Benign neoplasm of other and ill-defined parts of digestive system							Other inflammatory liver diseases	Malignant neoplasm of kidney, except renal pelvis, excluding all cancers (controls excluding all cancers)	Other disorders of glucose regulation and pancreatic internal secretion	Bacterial pneumonia, not elsewhere classified	Vascular dementia						Malignant neoplasms of independent (primary) multiple sites						Other and/or unspecified nontoxic goitre			Malignant neoplasm of rectum, excluding all cancers (controls excluding all cancers)		Other bursopathies
Cardiac arrest	Recurrent and persistent haematuria	Other bacterial diseases	Postprocedural endocrine and metabolic disorders, not elsewhere classified			Diseases of liver	Toxic colitis								Benign neoplasm of other and unspecified endocrine glands		Kyphosis	Alzheimer disease						Collagenous colitis						Phobic anxiety disorders			Squamous cell neoplasms and carcinomas of the skin, excluding all cancers (controls excluding all cancers)		Neuralgia and neuritis, unspecified
All influenza (not pneumonia)	Unspecified kidney failure	Other septicaemia	Inflammatory diseases of the central nervous system			Nonalcoholic fatty liver disease	Early onset COPD								Noninfectious colitis NAS		Bacterial pneumonia (organism specified)	Unspecific neurodegenerative disorder						Panic disorder						Hydrocephalus			Benign neoplasm: Ascending colon		Endometriosis
All influenza		Implicit bacterial Sepsis	Conjunctivitis (acute, non atopic)				COPD, hospital admissions 1, only main diagnosis								Vitamin B12 deficiency anaemia		Respiratory insufficiency	Other disorders of nervous system						Carpal tunnel syndrome						Chalazion			Benign neoplasm: Caecum		Adenomyosis (Endometriosis of uterus)
Acute peritonitis		Condition for Implicit Sepsis (Organ dysfunction codes)	Myocardial infarction, with ST-elevation				Later onset COPD								Other disorders of white blood cells		Seronegative rheumatoid arthritis	Other diseases of spinal cord						Episodal and paroxysmal disorders						Diplopia			Benign neoplasm: Colon, unspecified		Other noninflammatory disorders of vagina
Ulcer of lower limb, not elsewhere classified		Explicit Sepsis	Bronchiectasis				Agranulocytosis								Hyperlipidaemia, other/unspecified		Small fibre neuropathy	Abdominal aortic aneurysm (AAA)						Nerve, nerve root and plexus disorders						Disorders of optic nerve and visual pathways			Benign neoplasm of colon, rectum, anus and anal canal
Gout		Implicit fungal Sepsis	Emphysema				Duodenal ulcer - Unspecified as acute or chronic, without haemorrhage or perforation, drug-induced								Disorders of lipoprotein metabolism and other lipidaemias			Aortic aneurysm						Neurological diseases						Other disorders of optic [2nd] nerve and visual pathways			Benign neoplasm: Descending colon
Osteomyelitis		Implicit Sepsis	Abscess of anal and rectal regions				Nontoxic single thyroid nodule								Metabolic disorders			Cardiomyopathy						Other and unspecified nerve root and plexus disorders, also in other diseases						Retinal detachment with retinal break			Haemangioma and lymphangioma, any site
Acute renal failure		Enterocolitis due to Clostridium difficile	Ulcerative colitis				Disorder of lipoprotein metabolism, unspecified								Disorders of the thyroid gland			Cardiomyopathy, other and unspecified						Sleep apnoea						Chronic sinusitis			Haemangioma, any site
Other specified disorders of kidney and ureter		Other and unspecified iron deficiency	Other and unspecified local infections of skin and subcutaneous tissue				Disorder of thyroid, unspecified								Other anxiety disorders			Other aneurysm						Other sleep disorders						Nasal polyp			Leiomyoma of uterus
Renal tubulo-interstitial diseases		Other and unspecified anaemias	Dermatitis due to substances taken internally				Vitamin D deficiency								Depression			Phlebitis and thrombophlebitis (not including DVT)						Trigeminal neuralgia						Other specified/unspecified disorders of synovium and tendon +Other specified/unspecified bursopathies			Benign lipomatous neoplasm of spermatic cord
Tubulo-interstitial nephritis, not specified as acute or chronic		Diseases of the blood and blood-forming organs and certain disorders involving the immune mechanism	Rheumatoid arthritis				Bipolar affective disorders								Depression or dysthymia			DVT of lower extremities						Amblyopia ex anopsia						Fibromyalgia			Benign neoplasm: Rectum
		Other coagulation defects	Other/unspecified rheumatoid arthritis				Delirium, not induced by alcohol and other psychoactive substances								Other headache syndromes			Subarachnoid haemorrhage						Astigmatism						Myalgia			Benign neoplasm: Sigmoid colon
		Other anaemias	Other (seronegative) rheumatoid arthritis, wide				Other mental disorders due to brain damage and dysfunction and to physical disease								Migraine			Thoracic aortic aneurysm						Other cataract						Sciatica+with lumbago			Benign neoplasm: Transverse colon
		Disorders of calcium metabolism	Ulcerative colitis, NAS				Falls/tendency to fall								Restless leg syndrome			Vascular diseases of the intestine						Senile cataract						Other noninflammatory disorders of cervix uteri			Obesity
		Disorders of other endocrine glands					Cerebral cysts								Lesion of ulnar nerve			Acute upper respiratory infections of multiple and unspecified sites						Disorders of choroid and retina						Postmenopausal atrophic vaginitis			Obesity, other/unspecified
		Iron deficiency					Other and unspecified degenerative diseases of nervous system								Other extrapyramidal and movement disorders in other diseases			Acute pharyngitis						Corneal degeneration									MS-disease / Multiple Sclerosis
		Other disorders of fluid, electrolyte and acid-base balance					Disorders of brain, other and unspecified								Visual impairment including blindness (binocular or monocular)			Acute upper respiratory infections						Other disorders of cornea									Parkinson's disease
		Hyperosmolality and hypernatraemia					Epilepsy								Other disorders of eye and adnexa			Intestinal adhesions without obstruction						Ectropion of eyelid									Lesion of plantar nerve
		Hypokalaemia					Diseases of the myoneural junction and muscle								Ptosis of eyelid			Recurring oral aphthae						Entropion and trichiasis of eyelid									Extrapyramidal and movement disorders
		Hypo-osmolality and hyponatraemia					Other neurological diseases								Other specified and unspecified retinal disorders			Umbilical hernia						Epiphora									Blepharochalasis
		Disorders of magnesium metabolism					Other and unspecified visual disturbances								Retinal vascular occlusion			Vascular disorders of the intestines						Other disorders of eyelid									Other inflammation of eyelid
		Disorders of mineral metabolism					Visual field defects								Visual disturbances			Volvulus						Other and unspecified glaucoma									Other specified and unspecified disorders of eyelid
		Disorders of phosphorus metabolism and phosphatases					Atrial fibrillation and flutter								Diseases of middle ear and mastoid			Other epidermal thickening						Glaucoma									Primary angle-closure glaucoma
		Volume depletion					AV-block								Angina pectoris			Other and unspecified epidermal thickening						Primary open-angle glaucoma, strict									Iridocyclitis
		Cerebral palsy and other paralytic syndromes					Other specified cerebrovascular diseases, other cerebrovascular disorders in diseases classified elsewhere								Major coronary heart disease event			Disorders of continuity of bone						Glaucoma suspect									Other disorders of iris and ciliary body
		Hemiplegia					Conduction disorders								Coronary atherosclerosis			Other specified/unspecified disorders of bone/cartilage						Keratitis									Benign paroxysmal vertigo
		Other and unspecified polyneuropathies, also in other diseases					Left bundle-branch block								Hypertension			Chondropathies						Disorders of lacrimal system									Sensorineural hearing loss
		Labyrinthitis					Other noninfective disorders of lymphatic vessels and lymph nodes								Hypertension, essential			Other disorders of bone						Disorders of eyelid, lacrimal system and orbit									Intracerebral haemorrhage
		Other diseases of arteries and capillaries					Other arrhythmias								Ischaemic heart disease, wide definition			Soft tissue disorders related to use, overuse and pressure						Myopia									Varicose veins
		Endocarditis					Other or ill-defined heart diseases								Death due to cardiac causes			Other specified/unspecified inflammatory spondylopathies						Disorders of ocular muscles, binocular movement, accommodation and refraction									Acute appendicitis
		Heart failure, strict					Other intracranial haemorrhages								Myocardial infarction, strict			Trochanteric bursitis						Disorders of refraction and accommodation									Diseases of appendix
		Hypotension					Paroxysmal tachycardia								Myocardial infarction, without ST-elevation			Collapsed vertebra, not elsewhere classified						Disorders of sclera, cornea, iris and ciliary body									Disorders of skin appendages
		Other peripheral vascular diseases					Other diseases of pericardium								Stroke, excluding SAH			Other cystitis, drug-induced						Stenosis and insufficiency of lacrimal passages									Follicular cysts of skin and subcutaneous tissue
		Peripheral artery disease					Pulmonary embolism								Ischaemic Stroke, excluding all haemorrhages			!Phlebitis/thrombophlebitis venae iliacae [externae/internae/communis], drug-induced						Other strabismus									Other disorders of pigmentation
		Sequelae of cerebrovascular disease					Right bundle-branch block								Stroke, including SAH			Spondyloarthritis						Disorders of vitreous body									Seborrhoeic keratosis
		Bacterial intestinal infections, IBD co-morbidities					Rheumatic valve diseases								Transient ischemic attack			Vascular dementia (undefined)						Other and unspecified disorders of vitreous body									Palmar fascial fibromatosis [Dupuytren]
		Unspecified acute lower respiratory infection					Other disorders of veins								Unstable angina pectoris									Diseases of external ear									Fibroblastic disorders
		Lung diseases due to external agents					Venous thromboembolism								Asthma, excluding more controls									Other specified/unspecified hearing loss									Hallux valgus (acquired)
		Influenza and pneumonia					Other pleural conditions								Chronic lower respiratory diseases									M巒i弐e disease									Other hammer toe(s) (acquired)
		Other acute lower respiratory infections					Pneumothorax								Diseases of the respiratory system									Other disorders of ear									Bursitis of shoulder
		Other diseases of pleura					Viral pneumonia								Other diseases of upper respiratory tract									Tinnitus									Calculus of lower urinary tract
		Pleural effusion					Barrett oesophagus								Diseases of vocal cords and larynx+other diseases of upper respiratory tract, no elsewhere classified									Inguinal hernia, bilateral									Cystitis
		Pleural plaque					Cholecystitis								Pain in joint									Chronic rhinitis, nasopharyngitis and pharyngitis									Hydrocele
		Pneumonia, organism unspecified					Chronic gastritis								Acute pancreatitis									Diaphragmatic hernia									Menorrhagia
		Pneumonitis due to solids and liquids					Constipation								Other diseases of biliary tract									Diverticular disease of intestine									Excessive, frequent and irregular menstruation
		Other respiratory disorders and diseases					Duodenal ulcer								Dental caries									Fissure and fistula of anal and rectal regions									Orchitis and epididymitis
		Acute gastritis					Other diseases of gallbladder								Cholelithiasis									Colonic or urogenital fistula									Other disorders of male genital organs
		Cholangitis (primary sclerosing, PSC)					Gastroduodenal ulcer								Other disorders of teeth and supporting structures									Functional dyspepsia									Other disorders of prostate
		Cholangitis (primary sclerosing, PSC), with reimbursement 202					GI-bleeding								Noninfective enteritis and colitis									Gastrointestinal diseases									Inflammatory diseases of prostate (prostatitis)
		Impaction of intestines					Gastric ulcer								Disorders of gallbladder, biliary tract and pancreas									Gingivitis and periodontal diseases
		Decubitus ulcer and pressure area					Paralytic ileus and intestinal obstruction								Other diseases of lip and oral mucosa									Haemorrhoids and perianal venous thrombosis
		Other contact dermatitis					Diseases of the digestive system								Oesophagitis									Inguinal hernia
							Other diseases of the digestive system								Oesophageal obstruction									Hernia
							Other diseases of oesophagus								Ulcer of oesophagus									Irritable bowel syndrome
							Other diseases of stomach and duodenum								Diseases of oral cavity, salivary glands and jaws									Other diseases of intestines
							Other functional intestinal disorders								Oral lichen ruber planus									Diseases of oesophagus, stomach and duodenum
							Other gastritis (incl. Duodenitis)								Other and unspecified abdominal hernia									Other diseases of anus and rectum
							Other or unspecified ileus, impaction or obstruction								Other noninfective gastroenteritis and colitis									Other diseases of intestine
							Other diseases of pancreas								Other diseases of peritoneum									Gastro-oesophageal reflux disease
							Stomatitis and related lesions								Diseases of peritoneum									Diseases of salivary glands
							Substance abuse, excluding more controls								Postprocedural disorders of digestive system, not elsewhere classified									Diseases of tongue
							Cutaneous abscess, furuncle and carbuncle								Diseases of pulp and periapical tissues									Any mental disorder
							Cellulitis								Ventral hernia									Actinic keratosis
							Other and unspecified erythematous conditions								Anxiety disorders, excluding more controls									Atrophic disorders of skin
							Infections of the skin and subcutaneous tissue								Mood disorders, excluding more controls									Nail disorders
							Other disorders of skin and subcutaneous tissue								Schizophrenia or delusion, excluding more controls									Skin changes due to chronic exposure to nonionizing radiation
							Papulosquamous disorders								Other and unspecified dermatitis									Other disorders of skin and subcutaneous tissue, not elsewhere classified
							Pruritus								Dermatitis and eczema									Radiation-related disorders of the skin and subcutaneous tissue
							Other and unspecified psoriasis								Dermatitis									Scar conditions and fibrosis of skin
							Psoriasis								Lichen planus, including avohilmo									Other and unspecified disorders of skin and subcutaneous tissue
							Diseases of the skin and subcutaneous tissue								Other specified/unspecified arthritis									Arthropathies
							Urticaria and erythema								Coxarthrosis, primary									Arthrosis
							Lung cancer and mesothelioma								Cervicalgia									Gonarthrosis
							Other disorders of bone density and structure								Other/unspecified dorsalgia									Other arthrosis
							Giant cell arteritis								Other enthesopathies									Polyarthrosis
							Pain in limb								Low back pain									Coxarthrosis
							Disorders of muscles								Other systemic involvement of connective tissue									Cervical disc disorders
							Other specified disorders of muscle								Polyarthropathies									Deforming dorsopathies
							Other necrotizing vasculopathies								Polymyalgia rheumatica									Dorsopathies
							Osteopathies and chondropathies								Migraine, unspecified, drug-induced									Other dorsopathies, not elsewhere classified
							Osteoporosis								Other abnormal uterine and vaginal bleeding									Ganglion
							Other specified/unspecified soft tissue disorders								Calculus of kidney and ureter									Impingement syndrome of shoulder
							Other soft tissue disorders, not elsewhere classified								Neuromuscular dysfunction of bladder									Other intervertebral disc disorders
							Memory loss								Other disorders of penis									Internal derangement of knee
							Cyst of kidney								Redundant prepuce, phimosis and paraphimosis									Lumbar disc prolapse
							Genitourinary diseases								Urethral stricture									Meniscus derangement
							Other disorders of the genitourinary system								Urolithiasis									Diseases of the musculoskeletal system and connective tissue
							Hydronephrosis								Other chronic cystitis, drug-induced									Other joint disorders
							Other disorders of kidney and ureter																	Polyarthritis, unspecified
							Other obstructive and reflux uropathy																	Radiculopathy
							Other disorders of urethra and urinary system																	Rotator cuff syndrome
							Other diseases of urinary system																	Scoliosis
							Other degenerative diseases of the nervous system																	Shoulder lesions
							Smoking dependency																	Other shoulder lesions
							Viral pneumonia (unknown virus, not influenza)																	Soft tissue disorders
							Vocal cord dysfunction																	Spinal stenosis
																								Spondylolisthesis/Spondylolysis
																								Spondylopathies
																								Spondylosis
																								Disorders of synovium and tendon
																								Other/unspecified synovitis and tenosynovitis
																								Other deformities of toe(s)
																								Trigger finger
																								Benign mammary dysplasia
																								Disorders of breast
																								Other disorders of breast
																								Inflammatory diseases of female pelvic organs
																								Noninflammatory disorders of female genital tract
																								Female genital prolapse
																								Diseases of male genital organs
																								Other disorders of bladder
																								Other female pelvic inflammatory diseases
																								Other noninflammatory disorders of uterus, except cervix
																								Ovarian cyst
																								Polyp of the female genital tract
																								Postmenopausal bleeding
																								Hyperplasia of prostate
																								Unspecified renal colic
