## Supplementary material for "Multimodal blood based profiling reveals insights into mechanisms of immunotherapy resistance": Table S1

CommonID	cohorts	treatment_type	current_tx_line	best_response	sex	subtype	ecog_at_start	metastasis_at_start	ldh_level_at_start	braf	censure_os	os	censure_pfs	pfs	timeline	patient_id
1032_6-week	Cohort 1	Ipilimumab+Nivolumab	1	PR	F	unknown primary	1	M1d	155	Wild type	0	1134.0	0	1134	6-week	1032
1032_Baseline	Cohort 1	Ipilimumab+Nivolumab	1	PR	F	unknown primary	1	M1d	155	Wild type	0	1134.0	0	1134	Baseline	1032
1037_6-week	Cohort 1	Pembrolizumab	1	PD	M	uveal	1	M1c	334	Unknown	1	224.0	1	82	6-week	1037
1037_Baseline	Cohort 1	Pembrolizumab	1	PD	M	uveal	1	M1c	334	Unknown	1	224.0	1	82	Baseline	1037
1038_6-week	Cohort 1	Ipilimumab+Nivolumab	1	PD	M	cutaneous	1	M1d	236	Wild type	1	157.0	1	35	6-week	1038
1038_Baseline	Cohort 1	Ipilimumab+Nivolumab	1	PD	M	cutaneous	1	M1d	236	Wild type	1	157.0	1	35	Baseline	1038
1059_6-week	Cohort 1	Ipilimumab+Nivolumab	1	PR	M	unknown primary	1	M1c	183	Wild type	0	1120.0	0	1120	6-week	1059
1059_Baseline	Cohort 1	Ipilimumab+Nivolumab	1	PR	M	unknown primary	1	M1c	183	Wild type	0	1120.0	0	1120	Baseline	1059
1076_6-week	Cohort 1	Pembrolizumab	1	PD	M	uveal	0	M1c	326	Unknown	1	398.0	1	51	6-week	1076
1076_Baseline	Cohort 1	Pembrolizumab	1	PD	M	uveal	0	M1c	326	Unknown	1	398.0	1	51	Baseline	1076
107_6-week	Cohort 1	Pembrolizumab	3	PD	F	uveal	0	M1c	809	Wild type	1	397.0	1	76	6-week	107
107_Baseline	Cohort 1	Pembrolizumab	3	PD	F	uveal	0	M1c	809	Wild type	1	397.0	1	76	Baseline	107
1082_6-week	Cohort 2	Ipilimumab+Nivolumab	1	CR	M	mucosal	1	M1c	1889	Wild type	0	1207.0	0	1207	6-week	1082
1082_Baseline	Cohort 1	Ipilimumab+Nivolumab	1	CR	M	mucosal	1	M1c	1889	Wild type	0	1207.0	0	1207	Baseline	1082
1087_6-week	Cohort 1	Ipilimumab+Nivolumab	1	PD	M	mucosal	1	M1d	270	Wild type	1	149.0	1	42	6-week	1087
1087_Baseline	Cohort 1	Ipilimumab+Nivolumab	1	PD	M	mucosal	1	M1d	270	Wild type	1	149.0	1	42	Baseline	1087
108_6-week	Cohort 1	Pembrolizumab	1	PD	M	cutaneous	0	M1b	169	Wild type	0	1861.0	1	82	6-week	108
108_Baseline	Cohort 1	Pembrolizumab	1	PD	M	cutaneous	0	M1b	169	Wild type	0	1861.0	1	82	Baseline	108
1095_6-week	Cohort 2	Pembrolizumab	1	PR	M	cutaneous	0	M1b	169	Wild type	1	951.0	1	843	6-week	1095
1095_Baseline	Cohort 2	Pembrolizumab	1	PR	M	cutaneous	0	M1b	169	Wild type	1	951.0	1	843	Baseline	1095
1098_6-week	Cohort 1	Ipilimumab+Nivolumab	2	PD	F	unkown primary	1	M1c	122	V600E	1	409.0	1	92	6-week	1098
1098_Baseline	Cohort 1	Ipilimumab+Nivolumab	2	PD	F	unkown primary	1	M1c	122	V600E	1	409.0	1	92	Baseline	1098
1103_6-week	Cohort 1	Pembrolizumab	1	SD	M	cutaneous	0	M1d	195	Wild type	1	780.0	0	780	6-week	1103
1103_Baseline	Cohort 1	Pembrolizumab	1	SD	M	cutaneous	0	M1d	195	Wild type	1	780.0	0	780	Baseline	1103
1122_6-week	Cohort 1	Pembrolizumab	1	PR	F	unknown primary	1	M1d	unk	Wild type	0	1183.0	0	1183	6-week	1122
1122_Baseline	Cohort 1	Pembrolizumab	1	PR	F	unknown primary	1	M1d	unk	Wild type	0	1183.0	0	1183	Baseline	1122
1124_6-week	Cohort 1	Pembrolizumab	1	PR	M	cutaneous	0	M1b	206	Unknown	0	1138.0	1	735	6-week	1124
1124_Baseline	Cohort 1	Pembrolizumab	1	PR	M	cutaneous	0	M1b	206	Unknown	0	1138.0	1	735	Baseline	1124
1130_6-week	Cohort 1	Pembrolizumab	1	CR	M	unknown primary	0	M1b	168	Wild type	0	1161.0	0	1161	6-week	1130
1130_Baseline	Cohort 1	Pembrolizumab	1	CR	M	unknown primary	0	M1b	168	Wild type	0	1161.0	0	1161	Baseline	1130
1146_6-week	Cohort 1	Pembrolizumab	1	SD	M	cutaneous	0	M1b	138	Wild type	0	1119.0	0	1119	6-week	1146
1146_Baseline	Cohort 1	Pembrolizumab	1	SD	M	cutaneous	0	M1b	138	Wild type	0	1119.0	0	1119	Baseline	1146
1149_6-week	Cohort 1	Ipilimumab+Nivolumab	1	PD	M	unknown primary	0	M1d	162	V600K	1	528.0	1	28	6-week	1149
1149_Baseline	Cohort 1	Ipilimumab+Nivolumab	1	PD	M	unknown primary	0	M1d	162	V600K	1	528.0	1	28	Baseline	1149
1150_6-week	Cohort 1	Ipilimumab+Nivolumab	1	PR	M	cutaneous	2	M1c	688	Wild type	0	1045.0	0	1045	6-week	1150
1150_Baseline	Cohort 1	Ipilimumab+Nivolumab	1	PR	M	cutaneous	2	M1c	688	Wild type	0	1045.0	0	1045	Baseline	1150
1170_6-week	Cohort 1	Pembrolizumab	2	CR	M	cutaneous	0	M1d	224	Wild type	0	1074.0	0	1074	6-week	1170
1170_Baseline	Cohort 1	Pembrolizumab	2	CR	M	cutaneous	0	M1d	224	Wild type	0	1074.0	0	1074	Baseline	1170
1221_6-week	Cohort 1	Ipilimumab+Nivolumab	1	PR	M	cutaneous	1	M1d	139	Wild type	0	1043.0	0	1043	6-week	1221
1221_Baseline	Cohort 1	Ipilimumab+Nivolumab	1	PR	M	cutaneous	1	M1d	139	Wild type	0	1043.0	0	1043	Baseline	1221
1225_6-week	Cohort 1	Pembrolizumab	1	PR	M	cutaneous	0	M1b	168	nonV600	0	1055.0	1	108	6-week	1225
1225_Baseline	Cohort 1	Pembrolizumab	1	PR	M	cutaneous	0	M1b	168	nonV600	0	1055.0	1	108	Baseline	1225
1226_6-week	Cohort 1	Ipilimumab+Nivolumab	1	PR	M	unknown primary	0	M1c	577	V600E	0	1077.0	0	1077	6-week	1226
1226_Baseline	Cohort 1	Ipilimumab+Nivolumab	1	PR	M	unknown primary	0	M1c	577	V600E	0	1077.0	0	1077	Baseline	1226
1227_6-week	Cohort 1	Pembrolizumab	2	PR	F	cutaneous	0	M1c	143	Wild type	0	1061.0	1	527	6-week	1227
1227_Baseline	Cohort 1	Pembrolizumab	2	PR	F	cutaneous	0	M1c	143	Wild type	0	1061.0	1	527	Baseline	1227
1232_6-week	Cohort 1	Pembrolizumab+RO7198457(PCV)	1	PR	F	mucosal	0	M1c	178	Wild type	0	932.0	1	209	6-week	1232
1255_6-week	Cohort 2	Pembrolizumab	1	PR	F	unknown primary	1	M1d	198	WIld type	0	872.0	0	872	6-week	1255
1255_Baseline	Cohort 2	Pembrolizumab	1	PR	F	unknown primary	1	M1d	198	WIld type	0	872.0	0	872	Baseline	1255
1270_6-week	Cohort 2	Pembrolizumab	1	PR	F	cutaneous	1	M1c	227	V600E	0	1017.0	0	1017	6-week	1270
1270_Baseline	Cohort 2	Pembrolizumab	1	PR	F	cutaneous	1	M1c	227	V600E	0	1017.0	0	1017	Baseline	1270
1271_6-week	Cohort 2	Ipilimumab+Nivolumab	1	PR	M	unknown primary	0	M1d	213	V600E	0	954.0	0	954	6-week	1271
1271_Baseline	Cohort 1	Ipilimumab+Nivolumab	1	PR	M	unknown primary	0	M1d	213	V600E	0	954.0	0	954	Baseline	1271
1273_6-week	Cohort 2	Pembrolizumab	1	PR	M	unkown primary	0	M1c	188	Wild type	0	930.0	0	930	6-week	1273
1273_Baseline	Cohort 2	Pembrolizumab	1	PR	M	unkown primary	0	M1c	188	Wild type	0	930.0	0	930	Baseline	1273
1275_Baseline	Cohort 2	Ipilimumab+Nivolumab	1	PD	M	cutaneous	1	M1d	167	Wild type	1	64.0	1	23	Baseline	1275
1300_6-week	Cohort 2	Pembrolizumab	1	PR	M	cutaneous	1	M1b	184	Unknown	0	916.0	0	916	6-week	1300
1300_Baseline	Cohort 2	Pembrolizumab	1	PR	M	cutaneous	1	M1b	184	Unknown	0	916.0	0	916	Baseline	1300
1302_6-week	Cohort 2	Pembrolizumab	1	PR	M	cutaneous	1	M1c	237	V600E	0	970.0	0	970	6-week	1302
1302_Baseline	Cohort 2	Pembrolizumab	1	PR	M	cutaneous	1	M1c	237	V600E	0	970.0	0	970	Baseline	1302
1303_6-week	Cohort 2	Pembrolizumab	1	PR	M	cutaneous	1	M1b	326	Wild type	0	694.0	1	476	6-week	1303
1303_Baseline	Cohort 2	Pembrolizumab	1	PR	M	cutaneous	1	M1b	326	Wild type	0	694.0	1	476	Baseline	1303
131_6-week	Cohort 2	Nivolumab+Ipilimumab	1	CR	M	cutaneous	0	M1a	474	Wild type	0	3027.0	0	3027	6-week	131
131_Baseline	Cohort 2	Nivolumab+Ipilimumab	1	CR	M	cutaneous	0	M1a	474	Wild type	0	3027.0	0	3027	Baseline	131
1340_6-week	Cohort 2	Pembrolizumab+TVEC	2	PD	M	cutaneous	1	M1b	222	V600E	0	777.0	1	33	6-week	1340
1340_Baseline	Cohort 2	Pembrolizumab+TVEC	2	PD	M	cutaneous	1	M1b	222	V600E	0	777.0	1	33	Baseline	1340
1359_6-week	Cohort 2	Pembrolizumab	1	PR	M	cutaneous	0	M1c	253	Wild type	0	788.0	0	326	6-week	1359
1359_Baseline	Cohort 2	Pembrolizumab	1	PR	M	cutaneous	0	M1c	253	Wild type	0	788.0	0	326	Baseline	1359
1364_6-week	Cohort 2	Pembrolizumab	1	PD	M	unknown primary	0	M0	174	D594N	0	888.0	1	79	6-week	1364
1364_Baseline	Cohort 2	Pembrolizumab	1	PD	M	unknown primary	0	M0	174	D594N	0	888.0	1	79	Baseline	1364
136_Baseline	Cohort 1	Ipilimumab+Nivolumab	1	PR	M	cutaneous	0	M1b	210	Wild type	0	2629.0	0	2629	Baseline	136
137_6-week	Cohort 2	Ipilimumab+Nivolumab	1	CR	F	cutaneous	1	M1d	167	Wild type	0	2512.0	0	2512	6-week	137
137_Baseline	Cohort 2	Ipilimumab+Nivolumab	1	CR	F	cutaneous	1	M1d	167	Wild type	0	2512.0	0	2512	Baseline	137
1407_6-week	Cohort 2	Pembrolizumab	1	PD	M	mucosal	1	M1a	150	Wild type	1	142.0	1	35	6-week	1407
1407_Baseline	Cohort 2	Pembrolizumab	1	PD	M	mucosal	1	M1a	150	Wild type	1	142.0	1	35	Baseline	1407
1413_6-week	Cohort 2	Pembrolizumab	1	PR	M	cutaneous	1	M1a	199	Unknown	0	562.0	0	562	6-week	1413
1413_Baseline	Cohort 2	Pembrolizumab	1	PR	M	cutaneous	1	M1a	199	Unknown	0	562.0	0	562	Baseline	1413
142_Baseline	Cohort 2	Nivolumab+KIRab(lirilumab)	1	SD	M	cutaneous	1	M1c	174	Wild type	1	1469.0	0	1469	Baseline	142
143_6-month	Cohort 1	Pembrolizumab	1	PR	F	cutaneous	1	M1c	225	Wild type	0	2619.0	0	2619	6-month	143
143_Baseline	Cohort 1	Pembrolizumab	1	PR	F	cutaneous	1	M1c	225	Wild type	0	2619.0	0	2619	Baseline	143
1468_6-week	Cohort 2	Pembrolizumab	3	PR	M	cutaneous	UNK	M1a	158	V600E	1	393.0	1	469	6-week	1468
1468_Baseline	Cohort 2	Pembrolizumab	3	PR	M	cutaneous	UNK	M1a	158	V600E	1	393.0	1	469	Baseline	1468
1477_6-week	Cohort 2	Pembrolizumab	1	PD	M	cutaneous	1	M1c	nan	Wild type	1	179.0	1	82	6-week	1477
1477_Baseline	Cohort 2	Pembrolizumab	1	PD	M	cutaneous	1	M1c	nan	Wild type	1	179.0	1	82	Baseline	1477
149_6-week	Cohort 1	Ipilimumab	1	PR	M	unkown primary	0	M1b	233	Unknown	0	2941.0	0	2941	6-week	149
149_Baseline	Cohort 1	Ipilimumab	1	PR	M	unkown primary	0	M1b	233	Unknown	0	2941.0	0	2941	Baseline	149
1516_6-week	Cohort 2	Pembrolizumab	1	PD	F	cutaneous	0	M1b	198	V600K	0	602.0	1	81	6-week	1516
1516_Baseline	Cohort 2	Pembrolizumab	1	PD	F	cutaneous	0	M1b	198	V600K	0	602.0	1	81	Baseline	1516
1524_6-week	Cohort 2	Pembrolizumab	4	NE	F	cutaneous	UNK	M1a	191	Wild type	1	561.0	0	561	6-week	1524
1524_Baseline	Cohort 2	Pembrolizumab	4	NE	F	cutaneous	UNK	M1a	191	Wild type	1	561.0	0	561	Baseline	1524
1533_6-week	Cohort 2	Pembrolizumab	1	PD	M	cutaneous	1	M1a	208	H608Y	0	616.0	1	103	6-week	1533
1533_Baseline	Cohort 2	Pembrolizumab	1	PD	M	cutaneous	1	M1a	208	H608Y	0	616.0	1	103	Baseline	1533
156_6-week	Cohort 2	Pembrolizumab	1	PR	M	cutaneous	nan	M1b	270	Wild type	1	597.0	0	597	6-week	156
156_Baseline	Cohort 2	Pembrolizumab	1	PR	M	cutaneous	nan	M1b	270	Wild type	1	597.0	0	597	Baseline	156
1586_6-week	Cohort 2	Pembrolizumab	1	PR	F	cutaneous	1	M1c	174	Wild type	0	416.0	0	416	6-week	1586
1586_Baseline	Cohort 2	Pembrolizumab	1	PR	F	cutaneous	1	M1c	174	Wild type	0	416.0	0	416	Baseline	1586
1602_6-week	Cohort 2	Pembrolizumab	2	CR	F	cutaneous	0	M1a	212	Wild type	0	519.0	0	519	6-week	1602
1602_Baseline	Cohort 2	Pembrolizumab	2	CR	F	cutaneous	0	M1a	212	Wild type	0	519.0	0	519	Baseline	1602
1615_6-week	Cohort 2	Pembrolizumab	1	PR	M	mucosal	0	M1a	247	Wild type	0	453.0	0	453	6-week	1615
1615_Baseline	Cohort 2	Pembrolizumab	1	PR	M	mucosal	0	M1a	247	Wild type	0	453.0	0	453	Baseline	1615
1618_6-week	Cohort 2	Pembrolizumab	1	SD	M	cutaneous	0	M1d	144	Wild type	1	425.0	1	181	6-week	1618
1618_Baseline	Cohort 2	Pembrolizumab	1	SD	M	cutaneous	0	M1d	144	Wild type	1	425.0	1	181	Baseline	1618
1630_6-week	Cohort 2	Pembrolizumab	1	PR	F	cutaneous	0	M1b	nan	V600K	0	364.0	0	364	6-week	1630
1630_Baseline	Cohort 2	Pembrolizumab	1	PR	F	cutaneous	0	M1b	nan	V600K	0	364.0	0	364	Baseline	1630
1657_6-week	Cohort 2	Pembrolizumab	1	PD	M	cutaneous	1	M1a	389	Wild type	1	84.0	1	26	6-week	1657
1657_Baseline	Cohort 2	Pembrolizumab	1	PD	M	cutaneous	1	M1a	389	Wild type	1	84.0	1	26	Baseline	1657
1665_Baseline	Cohort 2	Pembrolizumab	5	PD	F	cutaneous	2	M1d	401	V600E	1	88.0	1	26	Baseline	1665
1683_6-week	Cohort 2	Pembrolizumab	1	PD	F	cutaneous	0	M1a	198	Wild type	0	460.0	1	32	6-week	1683
1683_Baseline	Cohort 2	Pembrolizumab	1	PD	F	cutaneous	0	M1a	198	Wild type	0	460.0	1	32	Baseline	1683
168_Baseline	Cohort 1	Nivolumab+KIRab(lirilumab)	1	PD	M	unkown primary	1	M1c	301	Wild type	1	45.0	1	39	Baseline	168
1694_6-week	Cohort 2	Pembrolizumab	2	PR	M	unkown primary	0	M1c	270	D594N	0	344.0	0	344	6-week	1694
1694_Baseline	Cohort 2	Pembrolizumab	2	PR	M	unkown primary	0	M1c	270	D594N	0	344.0	0	344	Baseline	1694
171_6-week	Cohort 1	Ipilimumab+Nivolumab	1	PR	F	cutaneous	0	M1d	414	V600E	0	2087.0	0	2087	6-week	171
171_Baseline	Cohort 1	Ipilimumab+Nivolumab	1	PR	F	cutaneous	0	M1d	414	V600E	0	2087.0	0	2087	Baseline	171
176_6-week	Cohort 1	Pembrolizumab	2	PR	M	cutaneous	0	M1c	176	Wild type	0	2589.0	0	2589	6-week	176
176_Baseline	Cohort 1	Pembrolizumab	2	PR	M	cutaneous	0	M1c	176	Wild type	0	2589.0	0	2589	Baseline	176
178_6-week	Cohort 2	Nivolumab+KIRab(lirilumab)	1	PR	M	cutaneous	1	M1b	188	Wild type	1	2805.0	0	2805	6-week	178
178_Baseline	Cohort 2	Nivolumab+KIRab(lirilumab)	1	PR	M	cutaneous	1	M1b	188	Wild type	1	2805.0	0	2805	Baseline	178
194_6-week	Cohort 2	Pembrolizumab	5	PD	M	unkown primary	2	M1d	151	Wild type	1	101.0	1	70	6-week	194
194_Baseline	Cohort 1	Pembrolizumab	5	PD	M	unkown primary	2	M1d	151	Wild type	1	101.0	1	70	Baseline	194
200_6-week	Cohort 2	Atezolizumab+Vemurafenib+Cobimetinib	1	CR	M	cutaneous	0	M1c	221	V600E	0	2350.0	1	46	6-week	200
200_Baseline	Cohort 1	Atezolizumab+Vemurafenib+Cobimetinib	1	CR	M	cutaneous	0	M1c	221	V600E	0	2350.0	1	46	Baseline	200
204_6-week	Cohort 1	Ipilimumab	1	PD	F	cutaneous	1	M1a	163	V600E	1	334.0	1	103	6-week	204
204_Baseline	Cohort 1	Ipilimumab	1	PD	F	cutaneous	1	M1a	163	V600E	1	334.0	1	103	Baseline	204
207_6-week	Cohort 1	Ipilimumab	2	PD	F	cutaneous	0	M1d	192	V600E	1	434.0	1	39	6-week	207
207_Baseline	Cohort 1	Ipilimumab	2	PD	F	cutaneous	0	M1d	192	V600E	1	434.0	1	39	Baseline	207
210_6-week	Cohort 1	Pembrolizumab	2	PR	M	cutaneous	0	M1b	203	Wild type	0	2576.0	0	2576	6-week	210
210_Baseline	Cohort 1	Pembrolizumab	2	PR	M	cutaneous	0	M1b	203	Wild type	0	2576.0	0	2576	Baseline	210
212_6-week	Cohort 2	Pembrolizumab	2	PD	M	cutaneous	0	M0	223	Wild type	1	932.0	1	370	6-week	212
212_Baseline	Cohort 2	Pembrolizumab	2	PD	M	cutaneous	0	M0	223	Wild type	1	932.0	1	370	Baseline	212
226_6-week	Cohort 1	Ipilimumab	1	PD	M	uveal	1	M1c	896	Wild type	1	74.0	1	42	6-week	226
226_Baseline	Cohort 1	Ipilimumab	1	PD	M	uveal	1	M1c	896	Wild type	1	74.0	1	42	Baseline	226
227_Baseline	Cohort 1	Ipilimumab	1	PD	M	mucosal	0	M1c	462	Wild type	1	67.0	1	38	Baseline	227
236_6-week	Cohort 1	Pembrolizumab	2	PR	M	cutaneous	0	M1d	unk	Wild type	0	2340.0	1	515	6-week	236
236_Baseline	Cohort 1	Pembrolizumab	2	PR	M	cutaneous	0	M1d	unk	Wild type	0	2340.0	1	515	Baseline	236
237_6-month	Cohort 1	Pembrolizumab	2	PD	M	uveal	0	M1c	287	unk	1	376.0	1	125	6-month	237
237_Baseline	Cohort 2	Pembrolizumab	2	PD	M	uveal	0	M1c	287	unk	1	376.0	1	125	Baseline	237
239_6-week	Cohort 2	Nivolumab+KIRab(lirilumab)	1	CR	F	cutaneous	0	M1b	178	V600	0	2790.0	0	2790	6-week	239
239_Baseline	Cohort 2	Nivolumab+KIRab(lirilumab)	1	CR	F	cutaneous	0	M1b	178	V600	0	2790.0	0	2790	Baseline	239
252_6-month	Cohort 1	Pembrolizumab	1	PR	M	cutaneous	0	M1d	478	Wild type	0	2039.0	1	78	6-month	252
252_Baseline	Cohort 1	Pembrolizumab	1	PR	M	cutaneous	0	M1d	478	Wild type	0	2039.0	1	78	Baseline	252
253_6-week	Cohort 1	Pembrolizumab	4	PD	M	mucosal	0	M1d	170	Wild type	1	320.0	1	96	6-week	253
253_Baseline	Cohort 1	Pembrolizumab	4	PD	M	mucosal	0	M1d	170	Wild type	1	320.0	1	96	Baseline	253
255_6-week	Cohort 1	Pembrolizumab	2	PR	M	cutaneous	0	M1d	233	non-V600	0	2632.0	1	45	6-week	255
255_Baseline	Cohort 1	Pembrolizumab	2	PR	M	cutaneous	0	M1d	233	non-V600	0	2632.0	1	45	Baseline	255
262_6-week	Cohort 2	Pembrolizumab	2	SD	M	cutaneous	0	M1b	193	Wild type	1	782.0	1	291	6-week	262
262_Baseline	Cohort 1	Pembrolizumab	2	SD	M	cutaneous	0	M1b	193	Wild type	1	782.0	1	291	Baseline	262
269_6-week	Cohort 1	Pembrolizumab	2	CR	M	cutaneous	0	M1b	164	Wild type	0	2765.0	0	2765	6-week	269
269_Baseline	Cohort 1	Pembrolizumab	2	CR	M	cutaneous	0	M1b	164	Wild type	0	2765.0	0	2765	Baseline	269
26_6-week	Cohort 1	Pembrolizumab	2	PD	F	unknown primary	0	M1c	163	V600E	0	2142.0	1	82	6-week	26
26_Baseline	Cohort 1	Pembrolizumab	2	PD	F	unknown primary	0	M1c	163	V600E	0	2142.0	1	82	Baseline	26
270_6-week	Cohort 1	Atezolizumab+Vemurafenib+Cobimetinib	1	CR	M	cutaneous	0	M1a	184	V600E	0	2611.0	1	641	6-week	270
270_Baseline	Cohort 1	Atezolizumab+Vemurafenib+Cobimetinib	1	CR	M	cutaneous	0	M1a	184	V600E	0	2611.0	1	641	Baseline	270
278_6-week	Cohort 1	Pembrolizumab	2	PR	M	cutaneous	0	M1d	224	Wild type	1	1220.0	1	42	6-week	278
278_Baseline	Cohort 1	Pembrolizumab	2	PR	M	cutaneous	0	M1d	224	Wild type	1	1220.0	1	42	Baseline	278
282_6-week	Cohort 2	Ipilimumab	1	PD	M	unknown primary	1	M1d	427	Wild type	1	846.0	1	45	6-week	282
282_Baseline	Cohort 1	Ipilimumab	1	PD	M	unknown primary	1	M1d	427	Wild type	1	846.0	1	45	Baseline	282
286_6-week	Cohort 1	Pembrolizumab	2	PR	M	unknown primary	0	M1d	184	V600R	0	1899.0	1	1631	6-week	286
286_Baseline	Cohort 1	Pembrolizumab	2	PR	M	unknown primary	0	M1d	184	V600R	0	1899.0	1	1631	Baseline	286
291_6-week	Cohort 1	Nivolumab	1	PD	M	mucosal	0	M1b	160	Wild type	1	476.0	1	80	6-week	291
291_Baseline	Cohort 2	Nivolumab	1	PD	M	mucosal	0	M1b	160	Wild type	1	476.0	1	80	Baseline	291
301_6-week	Cohort 1	Pembrolizumab	2	PR	M	cutaneous	0	M1b	247	Wild type	1	1562.0	1	287	6-week	301
301_Baseline	Cohort 1	Pembrolizumab	2	PR	M	cutaneous	0	M1b	247	Wild type	1	1562.0	1	287	Baseline	301
303_6-week	Cohort 1	Ipilimumab+Nivolumab	1	PR	M	cutaneous	0	M1d	224	unk	0	2668.0	0	2668	6-week	303
303_Baseline	Cohort 1	Ipilimumab+Nivolumab	1	PR	M	cutaneous	0	M1d	224	unk	0	2668.0	0	2668	Baseline	303
305_6-week	Cohort 2	Ipilimumab+Nivolumab	4	PR	M	cutaneous	0	M1b	220	V600E	0	2606.0	1	230	6-week	305
305_Baseline	Cohort 1	Ipilimumab+Nivolumab	4	PR	M	cutaneous	0	M1b	220	V600E	0	2606.0	1	230	Baseline	305
307_6-week	Cohort 2	Pembrolizumab	2	PR	F	cutaneous	0	M1d	275	Wild type	1	1182.0	1	365	6-week	307
307_Baseline	Cohort 2	Pembrolizumab	2	PR	F	cutaneous	0	M1d	275	Wild type	1	1182.0	1	365	Baseline	307
315_6-week	Cohort 1	Nivolumab+dabrafenib+trametinib	2	SD	M	cutaneous	0	M1d	176	V600E	0	1425.0	0	1425	6-week	315
315_Baseline	Cohort 1	Nivolumab+dabrafenib+trametinib	2	SD	M	cutaneous	0	M1d	176	V600E	0	1425.0	0	1425	Baseline	315
318_6-month	Cohort 1	Pembrolizumab	1	CR	M	cutaneous	0	M1c	191	Wild type	0	2669.0	1	526	6-month	318
318_Baseline	Cohort 1	Pembrolizumab	1	CR	M	cutaneous	0	M1c	191	Wild type	0	2669.0	1	526	Baseline	318
324_Baseline	Cohort 1	Ipilimumab+Nivolumab	1	PR	M	unkown primary	0	M1b	277	Wild type	1	599.0	1	324	Baseline	324
327_6-week	Cohort 1	Pembrolizumab	1	PR	M	cutaneous	0	M1b	207	V600E	0	1738.0	0	1738	6-week	327
327_Baseline	Cohort 1	Pembrolizumab	1	PR	M	cutaneous	0	M1b	207	V600E	0	1738.0	0	1738	Baseline	327
329_6-week	Cohort 1	Ipilimumab+Nivolumab	1	SD	M	cutaneous	0	M1b	218	V600E	1	1651.0	1	164	6-week	329
329_Baseline	Cohort 2	Ipilimumab+Nivolumab	1	SD	M	cutaneous	0	M1b	218	V600E	1	1651.0	1	164	Baseline	329
331_6-week	Cohort 1	Ipilimumab	2	PD	M	cutaneous	1	M1c	269	Wild type	1	152.0	1	34	6-week	331
331_Baseline	Cohort 2	Ipilimumab	2	PD	M	cutaneous	1	M1c	269	Wild type	1	152.0	1	34	Baseline	331
333_6-week	Cohort 1	Pembrolizumab	2	PR	M	unknown primary	1	M1d	224	Wild type	1	1962.0	1	925	6-week	333
333_Baseline	Cohort 1	Pembrolizumab	2	PR	M	unknown primary	1	M1d	224	Wild type	1	1962.0	1	925	Baseline	333
336_6-week	Cohort 1	Ipilimumab+Nivolumab	1	PR	M	mucosal	1	M0	157	V600E	0	1910.0	0	1910	6-week	336
336_Baseline	Cohort 2	Ipilimumab+Nivolumab	1	PR	M	mucosal	1	M0	157	V600E	0	1910.0	0	1910	Baseline	336
338_6-week	Cohort 1	Pembrolizumab	1	SD	F	unknown primary	0	M1d	245	Wild type	1	1793.0	0	1793	6-week	338
338_Baseline	Cohort 1	Pembrolizumab	1	SD	F	unknown primary	0	M1d	245	Wild type	1	1793.0	0	1793	Baseline	338
359_6-week	Cohort 1	Pembrolizumab	3	PD	M	conjunctival	0	M1c	185	V600E	1	125.0	1	32	6-week	359
359_Baseline	Cohort 1	Pembrolizumab	3	PD	M	conjunctival	0	M1c	185	V600E	1	125.0	1	32	Baseline	359
35_6-week	Cohort 1	Pembrolizumab	4	PR	F	cutaneous	1	M1c	291	V600E	0	2477.0	1	210	6-week	35
35_Baseline	Cohort 1	Pembrolizumab	4	PR	F	cutaneous	1	M1c	291	V600E	0	2477.0	1	210	Baseline	35
363_6-week	Cohort 1	Ipilimumab+Nivolumab	1	PR	M	cutaneous	0	M1c	147	Wild type	0	2463.0	0	2463	6-week	363
363_Baseline	Cohort 1	Ipilimumab+Nivolumab	1	PR	M	cutaneous	0	M1c	147	Wild type	0	2463.0	0	2463	Baseline	363
368_6-week	Cohort 1	Pembrolizumab	1	PR	M	cutaneous	1	M1d	196	Wild type	1	1228.0	1	36	6-week	368
368_Baseline	Cohort 1	Pembrolizumab	1	PR	M	cutaneous	1	M1d	196	Wild type	1	1228.0	1	36	Baseline	368
369_6-week	Cohort 2	Pembrolizumab	2	PD	F	unknown primary	1	M0	178	V600E	1	1297.0	1	80	6-week	369
369_Baseline	Cohort 1	Pembrolizumab	2	PD	F	unknown primary	1	M0	178	V600E	1	1297.0	1	80	Baseline	369
372_6-week	Cohort 1	Ipilimumab	1	SD	F	uveal	0	M1c	235	unk	0	2611.0	1	335	6-week	372
372_Baseline	Cohort 1	Ipilimumab	1	SD	F	uveal	0	M1c	235	unk	0	2611.0	1	335	Baseline	372
377_6-week	Cohort 1	Ipilimumab+Nivolumab	3	PR	M	cutaneous	0	M1c	181	V600K	0	1659.0	1	207	6-week	377
377_Baseline	Cohort 1	Ipilimumab+Nivolumab	3	PR	M	cutaneous	0	M1c	181	V600K	0	1659.0	1	207	Baseline	377
379_6-week	Cohort 1	Pembrolizumab	1	PD	M	unkown primary	3	M1a	103	Wild type	1	144.0	1	81	6-week	379
379_Baseline	Cohort 1	Pembrolizumab	1	PD	M	unkown primary	3	M1a	103	Wild type	1	144.0	1	81	Baseline	379
381_6-month	Cohort 1	Pembrolizumab	3	PD	M	unknown primary	0	M1c	419	V600E	1	905.0	1	66	6-month	381
381_Baseline	Cohort 1	Pembrolizumab	3	PD	M	unknown primary	0	M1c	419	V600E	1	905.0	1	66	Baseline	381
382_6-week	Cohort 1	Pembrolizumab	1	PR	M	cutaneous	0	M1c	157	V600E	0	1988.0	1	906	6-week	382
382_Baseline	Cohort 1	Pembrolizumab	1	PR	M	cutaneous	0	M1c	157	V600E	0	1988.0	1	906	Baseline	382
383_6-month	Cohort 1	Dabrafenib+Trametinib	2	PR	M	cutaneous	1	M1d	199	V600E	1	236.0	1	86	6-month	383
383_Baseline	Cohort 1	Dabrafenib+Trametinib	2	PR	M	cutaneous	1	M1d	199	V600E	1	236.0	1	86	Baseline	383
385_6-week	Cohort 1	Nivolumab	2	PD	M	cutaneous	0	M1c	164	V600E, V600M	0	2541.0	1	98	6-week	385
385_Baseline	Cohort 1	Nivolumab	2	PD	M	cutaneous	0	M1c	164	V600E, V600M	0	2541.0	1	98	Baseline	385
389_6-week	Cohort 2	Ipilimumab+Nivolumab	1	PR	M	unknown primary	0	M1c	216	Wild type	0	2487.0	0	2487	6-week	389
389_Baseline	Cohort 2	Ipilimumab+Nivolumab	1	PR	M	unknown primary	0	M1c	216	Wild type	0	2487.0	0	2487	Baseline	389
38_6-week	Cohort 1	Pembrolizumab	4	PD	M	cutaneous	1	M1d	41	V600E	0	2974.0	1	28	6-week	38
38_Baseline	Cohort 1	Pembrolizumab	4	PD	M	cutaneous	1	M1d	41	V600E	0	2974.0	1	28	Baseline	38
391_6-month	Cohort 1	Pembrolizumab	1	PD	M	unkown primary	0	M1d	252	V600K	1	558.0	1	77	6-month	391
391_Baseline	Cohort 1	Pembrolizumab	1	PD	M	unkown primary	0	M1d	252	V600K	1	558.0	1	77	Baseline	391
401_6-week	Cohort 2	Ipilimumab+Nivolumab	1	PR	M	cutaneous	0	M1c	161	Wild type	0	701.0	0	701	6-week	401
401_Baseline	Cohort 2	Ipilimumab+Nivolumab	1	PR	M	cutaneous	0	M1c	161	Wild type	0	701.0	0	701	Baseline	401
407_6-month	Cohort 1	Pembrolizumab	1	PR	M	cutaneous	1	M0	210	Wild type	1	1652.0	1	1213	6-month	407
407_Baseline	Cohort 1	Pembrolizumab	1	PR	M	cutaneous	1	M0	210	Wild type	1	1652.0	1	1213	Baseline	407
409_6-week	Cohort 2	Ipilimumab+Nivolumab	2	PR	F	cutaneous	1	M1c	173	V600E	0	1779.0	0	1779	6-week	409
409_Baseline	Cohort 2	Ipilimumab+Nivolumab	2	PR	F	cutaneous	1	M1c	173	V600E	0	1779.0	0	1779	Baseline	409
40_6-week	Cohort 1	Pembrolizumab	3	SD	F	cutaneous	0	M0	133	V600E	0	2834.0	1	1076	6-week	40
40_Baseline	Cohort 1	Pembrolizumab	3	SD	F	cutaneous	0	M0	133	V600E	0	2834.0	1	1076	Baseline	40
415_6-week	Cohort 1	Ipilimumab+Nivolumab	1	PR	F	cutaneous	1	M1c	213	V600E	0	2507.0	0	2507	6-week	415
415_Baseline	Cohort 1	Ipilimumab+Nivolumab	1	PR	F	cutaneous	1	M1c	213	V600E	0	2507.0	0	2507	Baseline	415
422_6-week	Cohort 2	Ipilimumab+Nivolumab	1	PR	M	cutaneous	0	M1c	1159	V600E	0	2505.0	0	2505	6-week	422
422_Baseline	Cohort 2	Ipilimumab+Nivolumab	1	PR	M	cutaneous	0	M1c	1159	V600E	0	2505.0	0	2505	Baseline	422
428_6-week	Cohort 1	Pembrolizumab	1	PD	F	cutaneous	1	M1c	505	Wild type	1	132.0	1	55	6-week	428
428_Baseline	Cohort 1	Pembrolizumab	1	PD	F	cutaneous	1	M1c	505	Wild type	1	132.0	1	55	Baseline	428
440_6-week	Cohort 1	Ipilimumab+Nivolumab	1	PR	M	cutaneous	1	M1c	206	Wild type	0	2418.0	0	2418	6-week	440
440_Baseline	Cohort 1	Ipilimumab+Nivolumab	1	PR	M	cutaneous	1	M1c	206	Wild type	0	2418.0	0	2418	Baseline	440
441_6-week	Cohort 2	Pembrolizumab	1	PD	F	acral	1	M1a	192	Wild type	1	370.0	1	54	6-week	441
441_Baseline	Cohort 1	Pembrolizumab	1	PD	F	acral	1	M1a	192	Wild type	1	370.0	1	54	Baseline	441
451_6-week	Cohort 1	Pembrolizumab	1	CR	M	unknown primary	0	M1c	191	Wild type	0	2387.0	0	2387	6-week	451
451_Baseline	Cohort 1	Pembrolizumab	1	CR	M	unknown primary	0	M1c	191	Wild type	0	2387.0	0	2387	Baseline	451
452_6-week	Cohort 1	Pembrolizumab	1	PD	M	cutaneous	0	M1c	218	non-V600	0	1924.0	1	81	6-week	452
452_Baseline	Cohort 1	Pembrolizumab	1	PD	M	cutaneous	0	M1c	218	non-V600	0	1924.0	1	81	Baseline	452
463_6-week	Cohort 1	Pembrolizumab	1	PD	M	acral	0	M1b	176	Wild type	1	257.0	1	82	6-week	463
463_Baseline	Cohort 1	Pembrolizumab	1	PD	M	acral	0	M1b	176	Wild type	1	257.0	1	82	Baseline	463
470_6-month	Cohort 1	Ipilimumab+Nivolumab	1	PR	M	cutaneous	1	M1b	356	V600E	1	923.0	1	658	6-month	470
470_Baseline	Cohort 1	Ipilimumab+Nivolumab	1	PR	M	cutaneous	1	M1b	356	V600E	1	923.0	1	658	Baseline	470
471_6-week	Cohort 2	Pembrolizumab	1	SD	M	cutaneous	0	M1b	267	unknown	0	2158.0	0	2158	6-week	471
471_Baseline	Cohort 2	Pembrolizumab	1	SD	M	cutaneous	0	M1b	267	unknown	0	2158.0	0	2158	Baseline	471
472_6-week	Cohort 2	Ipilimumab+Nivolumab	1	PD	M	mucosal	0	M1d	186	Wild type	1	150.0	1	55	6-week	472
472_Baseline	Cohort 1	Ipilimumab+Nivolumab	1	PD	M	mucosal	0	M1d	186	Wild type	1	150.0	1	55	Baseline	472
473_6-week	Cohort 1	Ipilimumab+Nivolumab	1	PD	F	cutaneous	1	M1c	252	V600E	1	2305.0	1	35	6-week	473
473_Baseline	Cohort 2	Ipilimumab+Nivolumab	1	PD	F	cutaneous	1	M1c	252	V600E	1	2305.0	1	35	Baseline	473
477_6-week	Cohort 1	Pembrolizumab	1	PD	M	cutaneous	0	M1c	203	Wild type	1	495.0	1	77	6-week	477
477_Baseline	Cohort 2	Pembrolizumab	1	PD	M	cutaneous	0	M1c	203	Wild type	1	495.0	1	77	Baseline	477
482_6-week	Cohort 2	Pembrolizumab	1	CR	M	cutaneous	0	M1c	134	Wild type	0	2354.0	0	2354	6-week	482
482_Baseline	Cohort 2	Pembrolizumab	1	CR	M	cutaneous	0	M1c	134	Wild type	0	2354.0	0	2354	Baseline	482
484_6-week	Cohort 2	Ipilimumab+Nivolumab	1	PR	M	unknown primary	1	M0	175	V600E	0	2330.0	0	2330	6-week	484
484_Baseline	Cohort 2	Ipilimumab+Nivolumab	1	PR	M	unknown primary	1	M0	175	V600E	0	2330.0	0	2330	Baseline	484
485_6-week	Cohort 2	Ipilimumab+Nivolumab+GM-CSF	1	PR	F	cutaneous	0	M1a	263	Wild type	0	2140.0	0	2140	6-week	485
485_Baseline	Cohort 2	Ipilimumab+Nivolumab+GM-CSF	1	PR	F	cutaneous	0	M1a	263	Wild type	0	2140.0	0	2140	Baseline	485
487_6-week	Cohort 2	Pembrolizumab	2	PD	F	uveal	0	M1c	138	Wild type	0	538.0	1	81	6-week	487
487_Baseline	Cohort 2	Pembrolizumab	2	PD	F	uveal	0	M1c	138	Wild type	0	538.0	1	81	Baseline	487
490_Baseline	Cohort 1	Pembrolizumab	2	PR	F	unknown primary	0	M1c	176	Wild type	0	2143.0	1	1946	Baseline	490
492_6-week	Cohort 1	Ipilimumab+Nivolumab	1	SD	M	cutaneous	0	M0	184	Wild type	0	1846.0	0	1846	6-week	492
492_Baseline	Cohort 2	Ipilimumab+Nivolumab	1	SD	M	cutaneous	0	M0	184	Wild type	0	1846.0	0	1846	Baseline	492
495_6-month	Cohort 1	Pembrolizumab	1	PR	M	unknown primary	1	M1d	unk	V600R	0	2132.0	1	42	6-month	495
495_Baseline	Cohort 1	Pembrolizumab	1	PR	M	unknown primary	1	M1d	unk	V600R	0	2132.0	1	42	Baseline	495
500_6-week	Cohort 1	Pembrolizumab	1	PR	M	cutaneous	0	M1c	192	Wild type	0	1542.0	1	77	6-week	500
500_Baseline	Cohort 1	Pembrolizumab	1	PR	M	cutaneous	0	M1c	192	Wild type	0	1542.0	1	77	Baseline	500
510_Baseline	Cohort 1	Nivolumab	1	PD	M	mucosal	3	M1b	306	Wild type	1	31.0	1	19	Baseline	510
511_6-week	Cohort 1	Pembrolizumab+dabrafenib+trametinib	2	PD	M	cutaneous	1	M1d	157	V600K	1	328.0	1	90	6-week	511
511_Baseline	Cohort 1	Pembrolizumab+dabrafenib+trametinib	2	PD	M	cutaneous	1	M1d	157	V600K	1	328.0	1	90	Baseline	511
512_6-week	Cohort 1	Pembrolizumab	2	PD	F	cutaneous	2	M1c	238	Wild type	1	210.0	1	65	6-week	512
512_Baseline	Cohort 1	Pembrolizumab	2	PD	F	cutaneous	2	M1c	238	Wild type	1	210.0	1	65	Baseline	512
515_6-week	Cohort 2	Pembrolizumab	1	PD	F	cutaneous	0	M1b	140	V600E	1	2140.0	1	114	6-week	515
515_Baseline	Cohort 2	Pembrolizumab	1	PD	F	cutaneous	0	M1b	140	V600E	1	2140.0	1	114	Baseline	515
523_6-week	Cohort 1	Pembrolizumab	1	PR	M	unknown primary	0	M1c	263	Wild type	0	2027.0	0	2027	6-week	523
523_Baseline	Cohort 1	Pembrolizumab	1	PR	M	unknown primary	0	M1c	263	Wild type	0	2027.0	0	2027	Baseline	523
528_6-week	Cohort 2	Ipilimumab+Nivolumab	1	CR	M	cutaneous	0	M1c	771	Wild type	0	1987.0	0	1987	6-week	528
528_Baseline	Cohort 2	Ipilimumab+Nivolumab	1	CR	M	cutaneous	0	M1c	771	Wild type	0	1987.0	0	1987	Baseline	528
539_6-week	Cohort 2	Pembrolizumab	1	PR	F	cutaneous	0	M1b	159	Wild type	0	2159.0	1	690	6-week	539
539_Baseline	Cohort 2	Pembrolizumab	1	PR	F	cutaneous	0	M1b	159	Wild type	0	2159.0	1	690	Baseline	539
544_6-week	Cohort 1	Ipilimumab+Nivolumab	2	PR	F	unknown primary	3	M1d	257	V600K	1	540.0	1	203	6-week	544
544_Baseline	Cohort 1	Ipilimumab+Nivolumab	2	PR	F	unknown primary	3	M1d	257	V600K	1	540.0	1	203	Baseline	544
546_6-week	Cohort 2	Pembrolizumab	1	CR	M	cutaneous	1	M0	155	Wild type	0	2155.0	0	2155	6-week	546
546_Baseline	Cohort 2	Pembrolizumab	1	CR	M	cutaneous	1	M0	155	Wild type	0	2155.0	0	2155	Baseline	546
547_6-week	Cohort 2	Pembrolizumab	1	CR	M	cutaneous	0	M0	152	Wild type	0	2037.0	0	2037	6-week	547
547_Baseline	Cohort 2	Pembrolizumab	1	CR	M	cutaneous	0	M0	152	Wild type	0	2037.0	0	2037	Baseline	547
562_6-week	Cohort 1	Pembrolizumab	1	PR	M	cutaneous	1	M0	152	Wild type	0	2116.0	0	2116	6-week	562
562_Baseline	Cohort 1	Pembrolizumab	1	PR	M	cutaneous	1	M0	152	Wild type	0	2116.0	0	2116	Baseline	562
565_6-week	Cohort 2	Pembrolizumab	1	PR	F	unknown primary	1	M1c	207	Wild type	1	1797.0	1	948	6-week	565
565_Baseline	Cohort 2	Pembrolizumab	1	PR	F	unknown primary	1	M1c	207	Wild type	1	1797.0	1	948	Baseline	565
566_6-week	Cohort 1	Pembrolizumab	1	PR	M	cutaneous	0	M1c	200	Wild type	0	2035.0	0	2035	6-week	566
566_Baseline	Cohort 1	Pembrolizumab	1	PR	M	cutaneous	0	M1c	200	Wild type	0	2035.0	0	2035	Baseline	566
567_6-week	Cohort 2	Pembrolizumab	1	PR	M	cutaneous	0	M1d	179	unknown	1	1318.0	0	1318	6-week	567
567_Baseline	Cohort 2	Pembrolizumab	1	PR	M	cutaneous	0	M1d	179	unknown	1	1318.0	0	1318	Baseline	567
571_6-week	Cohort 1	Ipilimumab+Nivolumab	1	PD	F	unknown primary	0	M1a	unk	non-V600	1	181.0	1	92	6-week	571
571_Baseline	Cohort 2	Ipilimumab+Nivolumab	1	PD	F	unknown primary	0	M1a	unk	non-V600	1	181.0	1	92	Baseline	571
572_6-week	Cohort 1	Pembrolizumab	1	SD	F	cutaneous	3	M1c	243	Wild type	1	419.0	1	103	6-week	572
572_Baseline	Cohort 1	Pembrolizumab	1	SD	F	cutaneous	3	M1c	243	Wild type	1	419.0	1	103	Baseline	572
576_6-week	Cohort 1	Pembrolizumab+epacadostat	1	PR	M	cutaneous	0	M1c	189	V600K	1	1534.0	1	726	6-week	576
576_Baseline	Cohort 1	Pembrolizumab+epacadostat	1	PR	M	cutaneous	0	M1c	189	V600K	1	1534.0	1	726	Baseline	576
578_6-week	Cohort 1	Ipilimumab+Nivolumab	1	PR	M	mucosal	1	M1c	344	Wild type	0	2101.0	0	2101	6-week	578
578_Baseline	Cohort 1	Ipilimumab+Nivolumab	1	PR	M	mucosal	1	M1c	344	Wild type	0	2101.0	0	2101	Baseline	578
579_6-week	Cohort 1	Pembrolizumab	2	PD	M	unknown primary	0	M1c	165	V600E	1	174.0	1	83	6-week	579
579_Baseline	Cohort 1	Pembrolizumab	2	PD	M	unknown primary	0	M1c	165	V600E	1	174.0	1	83	Baseline	579
57_6-week	Cohort 2	TVEC	2	PD	F	cutaneous	1	M0	164	Mutant	1	1961.0	1	224	6-week	57
57_Baseline	Cohort 2	TVEC	2	PD	F	cutaneous	1	M0	164	Mutant	1	1961.0	1	224	Baseline	57
583_6-week	Cohort 2	Pembrolizumab	1	SD	M	cutaneous	0	M1d	206	Wild type	1	1100.0	1	363	6-week	583
583_Baseline	Cohort 1	Pembrolizumab	1	SD	M	cutaneous	0	M1d	206	Wild type	1	1100.0	1	363	Baseline	583
584_6-week	Cohort 2	Ipilimumab+Nivolumab	1	SD	F	cutaneous	0	M1b	237	V600E	0	2037.0	1	230	6-week	584
584_Baseline	Cohort 2	Ipilimumab+Nivolumab	1	SD	F	cutaneous	0	M1b	237	V600E	0	2037.0	1	230	Baseline	584
590_6-week	Cohort 1	Ipilimumab+Nivolumab	1	PD	M	cutaneous	0	M1c	343	V600E	1	1200.0	1	15	6-week	590
590_Baseline	Cohort 1	Ipilimumab+Nivolumab	1	PD	M	cutaneous	0	M1c	343	V600E	1	1200.0	1	15	Baseline	590
592_6-month	Cohort 1	Pembrolizumab	1	SD	M	cutaneous	0	M1c	194	Wild type	1	831.0	1	291	6-month	592
592_Baseline	Cohort 1	Pembrolizumab	1	SD	M	cutaneous	0	M1c	194	Wild type	1	831.0	1	291	Baseline	592
594_6-week	Cohort 2	Ipilimumab+Nivolumab	1	PD	F	cutaneous	0	M1d	156	V600E	1	677.0	1	78	6-week	594
594_Baseline	Cohort 2	Ipilimumab+Nivolumab	1	PD	F	cutaneous	0	M1d	156	V600E	1	677.0	1	78	Baseline	594
596_6-week	Cohort 2	Ipilimumab+Nivolumab	2	PR	F	cutaneous	1	M1c	220	V600E	1	308.0	1	126	6-week	596
596_Baseline	Cohort 2	Ipilimumab+Nivolumab	2	PR	F	cutaneous	1	M1c	220	V600E	1	308.0	1	126	Baseline	596
598_6-week	Cohort 1	Pembrolizumab	1	PR	M	cutaneous	0	M1d	273	Wild type	1	1669.0	unk	1669	6-week	598
598_Baseline	Cohort 1	Pembrolizumab	1	PR	M	cutaneous	0	M1d	273	Wild type	1	1669.0	unk	1669	Baseline	598
603_6-week	Cohort 2	Ipilimumab+Nivolumab	1	PD	M	cutaneous	0	M1d	200	V600E	0	2053.0	1	63	6-week	603
603_Baseline	Cohort 2	Ipilimumab+Nivolumab	1	PD	M	cutaneous	0	M1d	200	V600E	0	2053.0	1	63	Baseline	603
604_6-week	Cohort 2	Pembrolizumab	1	PD	M	cutaneous	1	M1d	250	V600E	1	557.0	1	26	6-week	604
604_Baseline	Cohort 2	Pembrolizumab	1	PD	M	cutaneous	1	M1d	250	V600E	1	557.0	1	26	Baseline	604
61_6-week	Cohort 1	IPI-549+Nivolumab	3	PD	F	cutaneous	1	M1c	279	Mutant	1	297.0	1	59	6-week	61
61_Baseline	Cohort 2	IPI-549+Nivolumab	3	PD	F	cutaneous	1	M1c	279	Mutant	1	297.0	1	59	Baseline	61
627_6-week	Cohort 2	Pembrolizumab	1	PD	M	cutaneous	0	M1a	285	K601N	0	594.0	1	50	6-week	627
627_Baseline	Cohort 2	Pembrolizumab	1	PD	M	cutaneous	0	M1a	285	K601N	0	594.0	1	50	Baseline	627
636_6-week	Cohort 1	Pembrolizumab	1	PD	M	cutaneous	0	M1c	136	Wild type	1	310.0	1	81	6-week	636
636_Baseline	Cohort 1	Pembrolizumab	1	PD	M	cutaneous	0	M1c	136	Wild type	1	310.0	1	81	Baseline	636
649_6-week	Cohort 1	Ipilimumab+Nivolumab+vedolizumab	2	PD	F	cutaneous	0	M1c	206	V600E	1	183.0	1	83	6-week	649
649_Baseline	Cohort 1	Ipilimumab+Nivolumab+vedolizumab	2	PD	F	cutaneous	0	M1c	206	V600E	1	183.0	1	83	Baseline	649
651_6-week	Cohort 1	Ipilimumab+Nivolumab	1	PD	F	cutaneous	1	M1d	340	V600E	1	373.0	1	47	6-week	651
651_Baseline	Cohort 2	Ipilimumab+Nivolumab	1	PD	F	cutaneous	1	M1d	340	V600E	1	373.0	1	47	Baseline	651
654_6-week	Cohort 2	Ipilimumab+Nivolumab	1	PR	F	cutaneous	1	M1d	362	Wild type	0	1950.0	0	1950	6-week	654
654_Baseline	Cohort 2	Ipilimumab+Nivolumab	1	PR	F	cutaneous	1	M1d	362	Wild type	0	1950.0	0	1950	Baseline	654
655_6-week	Cohort 1	CB-839+Nivolumab	4	PD	M	acral	1	M1c	194	Wild type	1	273.0	1	56	6-week	655
655_Baseline	Cohort 1	CB-839+Nivolumab	4	PD	M	acral	1	M1c	194	Wild type	1	273.0	1	56	Baseline	655
659_6-week	Cohort 2	Pembrolizumab	2	SD	M	cutaneous	0	M1d	371	V600K	1	441.0	1	175	6-week	659
659_Baseline	Cohort 2	Pembrolizumab	2	SD	M	cutaneous	0	M1d	371	V600K	1	441.0	1	175	Baseline	659
662_6-week	Cohort 2	Pembrolizumab	1	PD	F	cutaneous	0	M1b	146	Wild type	1	157.0	1	51	6-week	662
662_Baseline	Cohort 2	Pembrolizumab	1	PD	F	cutaneous	0	M1b	146	Wild type	1	157.0	1	51	Baseline	662
671_6-week	Cohort 1	Ipilimumab+Nivolumab	1	PR	F	unknown primary	0	M1d	155	V600E	0	1853.0	0	1853	6-week	671
671_Baseline	Cohort 2	Ipilimumab+Nivolumab	1	PR	F	unknown primary	0	M1d	155	V600E	0	1853.0	0	1853	Baseline	671
672_6-week	Cohort 2	Ipilimumab+Nivolumab	1	PR	M	mucosal	0	M0	unk	Wild type	1	756.0	1	21	6-week	672
672_Baseline	Cohort 1	Ipilimumab+Nivolumab	1	PR	M	mucosal	0	M0	unk	Wild type	1	756.0	1	21	Baseline	672
677_6-week	Cohort 1	Ipilimumab+Nivolumab	1	PD	F	mucosal	0	M1d	989	Wild type	1	103.0	1	45	6-week	677
677_Baseline	Cohort 1	Ipilimumab+Nivolumab	1	PD	F	mucosal	0	M1d	989	Wild type	1	103.0	1	45	Baseline	677
683_6-week	Cohort 1	Pembrolizumab	1	PR	F	cutaneous	1	M1b	287	Wild type	0	1683.0	0	1683	6-week	683
683_Baseline	Cohort 1	Pembrolizumab	1	PR	F	cutaneous	1	M1b	287	Wild type	0	1683.0	0	1683	Baseline	683
685_6-week	Cohort 1	Ipilimumab+Nivolumab	2	PR	M	cutaneous	0	M1c	281	Wild type	0	1127.0	0	1127	6-week	685
685_Baseline	Cohort 1	Ipilimumab+Nivolumab	2	PR	M	cutaneous	0	M1c	281	Wild type	0	1127.0	0	1127	Baseline	685
694_6-week	Cohort 1	Ipilimumab+Nivolumab	1	PR	M	cutaneous	1	M1d	251	Wild type	0	1824.0	0	1824	6-week	694
694_Baseline	Cohort 1	Ipilimumab+Nivolumab	1	PR	M	cutaneous	1	M1d	251	Wild type	0	1824.0	0	1824	Baseline	694
697_6-week	Cohort 1	Ipilimumab+Nivolumab	1	CR	M	cutaneous	1	M1b	160	Wild type	0	1812.0	0	1463	6-week	697
697_Baseline	Cohort 1	Ipilimumab+Nivolumab	1	CR	M	cutaneous	1	M1b	160	Wild type	0	1812.0	0	1463	Baseline	697
699_6-week	Cohort 1	Pembrolizumab	1	PR	F	cutaneous	0	M1b	128	V600E	0	1645.0	0	1645	6-week	699
699_Baseline	Cohort 1	Pembrolizumab	1	PR	F	cutaneous	0	M1b	128	V600E	0	1645.0	0	1645	Baseline	699
69_6-week	Cohort 1	sequentialIpilimumabthenNivolumab(ontrial)	1	CR	M	cutaneous	1	M1c	205	Wild type	0	3117.0	0	3117	6-week	69
69_Baseline	Cohort 1	sequentialIpilimumabthenNivolumab(ontrial)	1	CR	M	cutaneous	1	M1c	205	Wild type	0	3117.0	0	3117	Baseline	69
707_6-week	Cohort 1	Pembrolizumab	1	CR	F	cutaneous	0	M0	191	Wild type	0	1174.0	1	283	6-week	707
707_Baseline	Cohort 2	Pembrolizumab	1	CR	F	cutaneous	0	M0	191	Wild type	0	1174.0	1	283	Baseline	707
708_Baseline	Cohort 1	Ipilimumab+Nivolumab	1	PD	F	cutaneous	0	M1d	281	V600E	1	632.0	1	21	Baseline	708
713_6-week	Cohort 1	Pembrolizumab	3	PR	M	cutaneous	0	M1a	253	V600E	0	1421.0	1	28	6-week	713
713_Baseline	Cohort 1	Pembrolizumab	3	PR	M	cutaneous	0	M1a	253	V600E	0	1421.0	1	28	Baseline	713
724_6-week	Cohort 1	Pembrolizumab	1	PD	M	acral	0	M1d	155	Wild type	1	248.0	1	108	6-week	724
724_Baseline	Cohort 1	Pembrolizumab	1	PD	M	acral	0	M1d	155	Wild type	1	248.0	1	108	Baseline	724
727_6-week	Cohort 1	Nivolumab+CCR2i	1	PD	M	uveal	0	M1c	348	Wild type	1	115.0	1	34	6-week	727
727_Baseline	Cohort 1	Nivolumab+CCR2i	1	PD	M	uveal	0	M1c	348	Wild type	1	115.0	1	34	Baseline	727
730_6-month	Cohort 1	Pembrolizumab	1	PR	M	cutaneous	0	M1b	218	Wild type	1	908.0	0	908	6-month	730
730_Baseline	Cohort 2	Pembrolizumab	1	PR	M	cutaneous	0	M1b	218	Wild type	1	908.0	0	908	Baseline	730
733_6-week	Cohort 1	Ipilimumab+Nivolumab	1	CR	M	unknown primary	1	M0	139	V600E	0	1769.0	0	1769	6-week	733
733_Baseline	Cohort 1	Ipilimumab+Nivolumab	1	CR	M	unknown primary	1	M0	139	V600E	0	1769.0	0	1769	Baseline	733
736_6-week	Cohort 1	Pembrolizumab	1	PR	M	cutaneous	0	M1b	190	V600K	0	689.0	1	328	6-week	736
736_Baseline	Cohort 1	Pembrolizumab	1	PR	M	cutaneous	0	M1b	190	V600K	0	689.0	1	328	Baseline	736
739_6-week	Cohort 1	Ipilimumab	1	PD	F	acral	2	M1d	188	V600E	1	659.0	1	166	6-week	739
739_Baseline	Cohort 1	Ipilimumab	1	PD	F	acral	2	M1d	188	V600E	1	659.0	1	166	Baseline	739
740_6-week	Cohort 1	Ipilimumab+Nivolumab	1	SD	M	cutaneous	0	M1d	155	nonV600	0	1713.0	0	1713	6-week	740
740_Baseline	Cohort 1	Ipilimumab+Nivolumab	1	SD	M	cutaneous	0	M1d	155	nonV600	0	1713.0	0	1713	Baseline	740
747_6-week	Cohort 2	Ipilimumab+Nivolumab	2	PD	M	acral	0	M1d	156	V600E	1	181.0	1	24	6-week	747
747_Baseline	Cohort 1	Ipilimumab+Nivolumab	2	PD	M	acral	0	M1d	156	V600E	1	181.0	1	24	Baseline	747
749_6-week	Cohort 1	Ipilimumab+Nivolumab	1	PD	M	mucosal	0	M1d	149	Wild type	1	801.0	1	51	6-week	749
749_Baseline	Cohort 1	Ipilimumab+Nivolumab	1	PD	M	mucosal	0	M1d	149	Wild type	1	801.0	1	51	Baseline	749
752_6-week	Cohort 1	Ipilimumab+Nivolumab	3	PD	M	cutaneous	2	M1c	195	V600E	1	98.0	1	37	6-week	752
752_Baseline	Cohort 1	Ipilimumab+Nivolumab	3	PD	M	cutaneous	2	M1c	195	V600E	1	98.0	1	37	Baseline	752
760_6-week	Cohort 2	Pembrolizumab	1	PD	M	cutaneous	0	M1d	166	Wild type	1	228.0	1	49	6-week	760
760_Baseline	Cohort 1	Pembrolizumab	1	PD	M	cutaneous	0	M1d	166	Wild type	1	228.0	1	49	Baseline	760
761_6-week	Cohort 2	Ipilimumab+Nivolumab	1	PR	M	cutaneous	1	M1c	417	Wild type	1	668.0	1	165	6-week	761
761_Baseline	Cohort 1	Ipilimumab+Nivolumab	1	PR	M	cutaneous	1	M1c	417	Wild type	1	668.0	1	165	Baseline	761
763_6-week	Cohort 1	Pembrolizumab	1	PD	F	uveal	0	M1c	151	unk	1	207.0	1	100	6-week	763
763_Baseline	Cohort 1	Pembrolizumab	1	PD	F	uveal	0	M1c	151	unk	1	207.0	1	100	Baseline	763
770_6-week	Cohort 2	Pembrolizumab	1	PD	F	cutaneous	0	M1b	209	Wild type	0	783.0	1	65	6-week	770
770_Baseline	Cohort 2	Pembrolizumab	1	PD	F	cutaneous	0	M1b	209	Wild type	0	783.0	1	65	Baseline	770
776_6-week	Cohort 1	Pembrolizumab	1	PD	M	cutaneous	0	M1c	274	Wild type	1	769.0	1	372	6-week	776
776_Baseline	Cohort 2	Pembrolizumab	1	PD	M	cutaneous	0	M1c	274	Wild type	1	769.0	1	372	Baseline	776
787_6-week	Cohort 2	Pembrolizumab	1	PR	F	cutaneous	0	M1b	204	V600R	0	925.0	0	925	6-week	787
787_Baseline	Cohort 2	Pembrolizumab	1	PR	F	cutaneous	0	M1b	204	V600R	0	925.0	0	925	Baseline	787
788_6-week	Cohort 2	Pembrolizumab	2	SD	F	cutaneous	1	M1c	169	Wild type	0	924.0	1	210	6-week	788
788_Baseline	Cohort 2	Pembrolizumab	2	SD	F	cutaneous	1	M1c	169	Wild type	0	924.0	1	210	Baseline	788
78_Baseline	Cohort 1	Pembrolizumab	4	PD	M	unknown primary	1	M1c	321	Wild type	1	86.0	1	64	Baseline	78
792_6-week	Cohort 1	Pembrolizumab	1	PR	M	cutaneous	0	M1b	170	V600E	1	446.0	1	166	6-week	792
792_Baseline	Cohort 1	Pembrolizumab	1	PR	M	cutaneous	0	M1b	170	V600E	1	446.0	1	166	Baseline	792
798_6-week	Cohort 2	Pembrolizumab	1	NE	F	uveal	0	M1c	1404	Wild type	1	39.0	0	39	6-week	798
798_Baseline	Cohort 2	Pembrolizumab	1	NE	F	uveal	0	M1c	1404	Wild type	1	39.0	0	39	Baseline	798
799_Baseline	Cohort 1	Ipilimumab+Nivolumab		PD	M	cutaneous	2	M1d	357	Wild type	1	21.0	1	6	Baseline	799
801_6-week	Cohort 1	Pembrolizumab+TVEC	1	PD	F	cutaneous	0	M1c	527	nonV600	0	1571.0	1	427	6-week	801
801_Baseline	Cohort 2	Pembrolizumab+TVEC	1	PD	F	cutaneous	0	M1c	527	nonV600	0	1571.0	1	427	Baseline	801
810_Baseline	Cohort 1	Ipilimumab+Nivolumab	1	PD	M	cutaneous	1	M1d	unk	Wild type	1	55.0	1	32	Baseline	810
818_6-week	Cohort 1	Ipilimumab+Nivolumab	1	PD	F	uveal	0	M1c	444	Wild type	1	434.0	1	86	6-week	818
818_Baseline	Cohort 1	Ipilimumab+Nivolumab	1	PD	F	uveal	0	M1c	444	Wild type	1	434.0	1	86	Baseline	818
822_6-week	Cohort 1	Pembrolizumab+CMP-001	5	PD	F	cutaneous	1	M1c	156	V600E	1	294.0	1	53	6-week	822
822_Baseline	Cohort 1	Pembrolizumab+CMP-001	5	PD	F	cutaneous	1	M1c	156	V600E	1	294.0	1	53	Baseline	822
828_6-week	Cohort 1	Pembrolizumab	1	PR	F	cutaneous	0	M1b	173	nonV600	0	1520.0	0	1520	6-week	828
828_Baseline	Cohort 1	Pembrolizumab	1	PR	F	cutaneous	0	M1b	173	nonV600	0	1520.0	0	1520	Baseline	828
832_Baseline	Cohort 1	Pembrolizumab	2	NE	F	cutaneous	3	M0	143	Wild type	1	255.0	unk	255	Baseline	832
835_6-week	Cohort 1	Pembrolizumab	1	PD	M	cutaneous	0	M1d	166	Wild type	1	93.0	1	30	6-week	835
835_Baseline	Cohort 1	Pembrolizumab	1	PD	M	cutaneous	0	M1d	166	Wild type	1	93.0	1	30	Baseline	835
838_6-week	Cohort 1	Pembrolizumab	1	PD	F	cutaneous	0	M0	249	Wild type	1	56.0	1	42	6-week	838
838_Baseline	Cohort 1	Pembrolizumab	1	PD	F	cutaneous	0	M0	249	Wild type	1	56.0	1	42	Baseline	838
845_6-week	Cohort 1	Ipilimumab+Nivolumab	1	PD	F	unknown primary	0	M1d	262	Wild type	1	684.0	1	46	6-week	845
845_Baseline	Cohort 1	Ipilimumab+Nivolumab	1	PD	F	unknown primary	0	M1d	262	Wild type	1	684.0	1	46	Baseline	845
848_6-week	Cohort 1	Ipilimumab+coxsackievirus	1	PD	M	uveal	0	M1c	605	unk	1	61.0	1	51	6-week	848
848_Baseline	Cohort 1	Ipilimumab+coxsackievirus	1	PD	M	uveal	0	M1c	605	unk	1	61.0	1	51	Baseline	848
852_6-week	Cohort 1	Nivolumab+Cryoablation	1	SD	F	cutaneous	1	M1c	137	Wild type	0	1553.0	0	1904-04-01 00:00:00	6-week	852
852_Baseline	Cohort 1	Nivolumab+Cryoablation	1	SD	F	cutaneous	1	M1c	137	Wild type	0	1553.0	0	1904-04-01 00:00:00	Baseline	852
854_6-week	Cohort 1	Ipilimumab+Nivolumab+Embolization	1	PD	F	uveal	0	M1c	178	Wild type	1	494.0	1	388	6-week	854
854_Baseline	Cohort 2	Ipilimumab+Nivolumab+Embolization	1	PD	F	uveal	0	M1c	178	Wild type	1	494.0	1	388	Baseline	854
856_6-week	Cohort 1	Atezolizumab+Cobimetinib	1	SD	M	unknown primary	0	M1c	132	nonV600	1	909.0	1	163	6-week	856
856_Baseline	Cohort 1	Atezolizumab+Cobimetinib	1	SD	M	unknown primary	0	M1c	132	nonV600	1	909.0	1	163	Baseline	856
859_6-week	Cohort 2	Ipilimumab+Nivolumab	1	PR	F	cutaneous	0	M1d	163	V600E	0	1027.0	1	135	6-week	859
859_Baseline	Cohort 1	Ipilimumab+Nivolumab	1	PR	F	cutaneous	0	M1d	163	V600E	0	1027.0	1	135	Baseline	859
860_Baseline	Cohort 1	Pembrolizumab	1	CR	M	cutaneous	1	M1b	160	Wild type	0	1352.0	0	1352	Baseline	860
864_Baseline	Cohort 2	Ipilimumab+Nivolumab	1	PD	F	uveal	0	M1c	2285	Unknown	1	24.0	1	6	Baseline	864
869_6-week	Cohort 1	Pembrolizumab	2	PR	M	cutaneous	1	M0	188	Wild type	0	1473.0	0	1473	6-week	869
869_Baseline	Cohort 1	Pembrolizumab	2	PR	M	cutaneous	1	M0	188	Wild type	0	1473.0	0	1473	Baseline	869
870_6-week	Cohort 1	Pembrolizumab	1	PD	M	cutaneous	1	M1c	224	Wild type	1	310.0	1	77	6-week	870
870_Baseline	Cohort 1	Pembrolizumab	1	PD	M	cutaneous	1	M1c	224	Wild type	1	310.0	1	77	Baseline	870
879_Baseline	Cohort 2	Ipilimumab+Nivolumab	1	PR	M	cutaneous	1	M1c	619	Wild type	0	652.0	0	652	Baseline	879
880_6-week	Cohort 1	SX682(1monthleadin)+Pembrolizumab	1	PD	M	cutaneous	0	M1a	278	Wild type	0	993.0	1	60	6-week	880
880_Baseline	Cohort 1	SX682(1monthleadin)+Pembrolizumab	1	PD	M	cutaneous	0	M1a	278	Wild type	0	993.0	1	60	Baseline	880
885_6-month	Cohort 1	Pembrolizumab	1	PD	M	unkown primary	0	M1b	200	Wild type	1	251.0	1	122	6-month	885
885_Baseline	Cohort 1	Pembrolizumab	1	PD	M	unkown primary	0	M1b	200	Wild type	1	251.0	1	122	Baseline	885
886_6-week	Cohort 1	Pembrolizumab	1	SD	M	cutaneous	unk	M1b	282	Wild type	1	112.0	1	112	6-week	886
886_Baseline	Cohort 1	Pembrolizumab	1	SD	M	cutaneous	unk	M1b	282	Wild type	1	112.0	1	112	Baseline	886
896_6-week	Cohort 1	Pembrolizumab	2	PD	M	cutaneous	0	M1b	162	Wild type	1	1149.0	1	71	6-week	896
896_Baseline	Cohort 1	Pembrolizumab	2	PD	M	cutaneous	0	M1b	162	Wild type	1	1149.0	1	71	Baseline	896
900_6-week	Cohort 1	Pembrolizumab	1	PR	F	cutaneous	0	M1a	132	Wild type	0	1101.0	0	1101	6-week	900
900_Baseline	Cohort 1	Pembrolizumab	1	PR	F	cutaneous	0	M1a	132	Wild type	0	1101.0	0	1101	Baseline	900
908_6-week	Cohort 1	Ipilimumab+Nivolumab	1	PD	F	mucosal	2	M1c	716	Wild type	unk	573.0	1	27	6-week	908
908_Baseline	Cohort 1	Ipilimumab+Nivolumab	1	PD	F	mucosal	2	M1c	716	Wild type	unk	573.0	1	27	Baseline	908
911_Baseline	Cohort 1	Pembrolizumab	3	PR	F	cutaneous	0	M1a	156	V600E	0	1285.0	0	1285	Baseline	911
912_6-week	Cohort 2	Pembrolizumab	2	PR	M	cutaneous	1	M1c	191	V600K	0	441.0	0	441	6-week	912
912_Baseline	Cohort 2	Pembrolizumab	2	PR	M	cutaneous	1	M1c	191	V600K	0	441.0	0	441	Baseline	912
920_6-week	Cohort 1	Ipilimumab+Nivolumab	1	PD	M	cutaneous	1	M1d	214	Wild type	1	126.0	1	68	6-week	920
920_Baseline	Cohort 1	Ipilimumab+Nivolumab	1	PD	M	cutaneous	1	M1d	214	Wild type	1	126.0	1	68	Baseline	920
923_6-week	Cohort 1	Pembrolizumab	1	PR	M	cutaneous	0	M1d	239	unk	1	809.0	0	809	6-week	923
923_Baseline	Cohort 1	Pembrolizumab	1	PR	M	cutaneous	0	M1d	239	unk	1	809.0	0	809	Baseline	923
926_Baseline	Cohort 1	Pembrolizumab	1	PD	M	cutaneous	0	M1a	331	Wild type	1	148.0	1	22	Baseline	926
931_6-week	Cohort 1	Ipilimumablimumb+Nivolumab	2	PD	F	cutaneous	1	M1d	167	V600E	1	495.0	1	26	6-week	931
933_6-week	Cohort 1	Pembrolizumab	1	PD	M	cutaneous	1	M1c	195	Wild type	1	97.0	1	68	6-week	933
933_Baseline	Cohort 1	Pembrolizumab	1	PD	M	cutaneous	1	M1c	195	Wild type	1	97.0	1	68	Baseline	933
935_Baseline	Cohort 1	Ipilimumab+Nivolumab	1	SD	M	mucosal	1	M1c	138	Wild type	1	498.0	1	232	Baseline	935
936_6-week	Cohort 1	Pembrolizumab	1	PR	M	cutaneous	0	M1b	unk	unk	0	1242.0	0	1242	6-week	936
936_Baseline	Cohort 1	Pembrolizumab	1	PR	M	cutaneous	0	M1b	unk	unk	0	1242.0	0	1242	Baseline	936
946_6-week	Cohort 1	Ipilimumab	5	PD	M	cutaneous	1	M1c	342	nonV600	1	71.0	1	50	6-week	946
946_Baseline	Cohort 1	Ipilimumab	5	PD	M	cutaneous	1	M1c	342	nonV600	1	71.0	1	50	Baseline	946
949_6-week	Cohort 1	Ipilimumab+Nivolumab	1	PR	M	cutaneous	0	M1d	186	V600E	0	1232.0	0	1232	6-week	949
949_Baseline	Cohort 1	Ipilimumab+Nivolumab	1	PR	M	cutaneous	0	M1d	186	V600E	0	1232.0	0	1232	Baseline	949
955_6-week	Cohort 1	Ipilimumab+Nivolumab	2	PD	F	uveal	0	M1c	284	Unknown	1	374.0	1	74	6-week	955
955_Baseline	Cohort 1	Ipilimumab+Nivolumab	2	PD	F	uveal	0	M1c	284	Unknown	1	374.0	1	74	Baseline	955
960_6-week	Cohort 1	Pembrolizumab	1	PD	M	uveal	0	M1c	266	Unknown	1	389.0	1	51	6-week	960
960_Baseline	Cohort 1	Pembrolizumab	1	PD	M	uveal	0	M1c	266	Unknown	1	389.0	1	51	Baseline	960
968_6-week	Cohort 1	Nivolumab	1	PR	M	cutaneous	1	M1c	212	V600E	0	1071.0	0	1071	6-week	968
968_Baseline	Cohort 1	Nivolumab	1	PR	M	cutaneous	1	M1c	212	V600E	0	1071.0	0	1071	Baseline	968
975_Baseline	Cohort 1	Pembrolizumab	1	PD	F	uveal	0	M1c	2218	unknown	1	73.0	1	73	Baseline	975
976_6-week	Cohort 1	Ipilimumab+Nivolumab	1	PD	M	mucosal	0	M0	145	Wild type	1	491.0	1	46	6-week	976
976_Baseline	Cohort 1	Ipilimumab+Nivolumab	1	PD	M	mucosal	0	M0	145	Wild type	1	491.0	1	46	Baseline	976
980_6-week	Cohort 1	Ipilimumab+Nivolumab	2	PD	M	mucosal	0	M1c	449	Wild type	1	182.0	1	76	6-week	980
980_Baseline	Cohort 1	Ipilimumab+Nivolumab	2	PD	M	mucosal	0	M1c	449	Wild type	1	182.0	1	76	Baseline	980
986_6-week	Cohort 1	Ipilimumab+Nivolumab	1	PD	M	cutaneous	3	M1d	2222	Wild type	1	36.0	1	4	6-week	986
986_Baseline	Cohort 1	Ipilimumab+Nivolumab	1	PD	M	cutaneous	3	M1d	2222	Wild type	1	36.0	1	4	Baseline	986
HC-1_Baseline	Cohort 2						nan		nan		nan		nan	nan	Baseline	HC-1
HC-1_Baseline_2	Cohort 2						nan		nan		nan		nan	nan	Baseline	HC-1_2
HC-2_Baseline	Cohort 2						nan		nan		nan		nan	nan	Baseline	HC-2
HC-2_Baseline_2	Cohort 2						nan		nan		nan		nan	nan	Baseline	HC-2_2
HC-3_Baseline	Cohort 2						nan		nan		nan		nan	nan	Baseline	HC-3
HC-3_Baseline_2	Cohort 2						nan		nan		nan		nan	nan	Baseline	HC-3_2
HC-4_Baseline	Cohort 2						nan		nan		nan		nan	nan	Baseline	HC-4
HC-4_Baseline_2	Cohort 2						nan		nan		nan		nan	nan	Baseline	HC-4_2
HC-5_Baseline	Cohort 2						nan		nan		nan		nan	nan	Baseline	HC-5
HC-5_Baseline_2	Cohort 2						nan		nan		nan		nan	nan	Baseline	HC-5_2
HHH_6-week	Cohort 1	Ipilimumab+Nivolumab	6	PD	F	unknown primary	1	M1d	173	V600E	1	122.0	1	46	6-week	HHH
HHH_Baseline	Cohort 1	Ipilimumab+Nivolumab	6	PD	F	unknown primary	1	M1d	173	V600E	1	122.0	1	46	Baseline	HHH
NN_6-week	Cohort 2	Dabrafenib+Trametinib+Pembrolizumab	3	SD	F	cutaneous	1	M1d	221	V600E	1	406.0	1	240	6-week	NN
NN_Baseline	Cohort 2	Dabrafenib+Trametinib+Pembrolizumab	3	SD	F	cutaneous	1	M1d	221	V600E	1	406.0	1	240	Baseline	NN
